# A Mendelian randomization-based drug repurposing pipeline with integrated AI-facilitated prioritization: application to lipid traits and coronary artery disease

**DOI:** 10.64898/2026.02.28.26347341

**Authors:** Sergio Mundo, Monika E. Grabowska, Alyson L. Dickson, Yi Xin, Mojgan Babanejad, Sevim Serley, Alex J. Chen, Bingshan Li, Lang Li, C. Michael Stein, Wei-Qi Wei, QiPing Feng

## Abstract

Drug repurposing can efficiently identify promising therapeutic targets using existing data; however, current approaches have limitations. This calls for high-throughput approaches that combine versatility and rigor. We developed a flexible, high-throughput, Mendelian randomization (MR)-based drug repurposing pipeline with three stages: 1) MR-based protein target identification, 2) MR-based validation, and 3) drug target mapping and AI-assisted drug prioritization. In Stage 1, the pipeline conducts MR analyses to identify proteins with putative causal effects on a specified trait. In Stage 2, targets with significant Stage 1 associations are evaluated using MR for either the same outcome in an external cohort or a related outcome. Targets with consistent directions of association in Stages 1 and 2 are then assessed in Stage 3, which queries a database of druggable targets and then uses large-language models to prioritize repurposing candidates. To demonstrate the utility of this pipeline, we applied it to atherosclerotic cardiovascular disease.
