## Supplementary material for "A Mendelian randomization-based drug repurposing pipeline with integrated AI-facilitated prioritization: application to lipid traits and coronary artery disease": Supplementary File 1-LDL_suggestive_results.csv

Gene name	nsnp	b	sigma*1.96	pval
ABO	24.0	0.0621846377005189	0.0151573246249821	8.901988981030449e-16
ACHE	19.0	0.0189473124338894	0.0172391995398509	0.0312242693315188
ACOX1	1.0	0.1648345137678723	0.0444746209794064	3.750586906253126e-13
ACP6	32.0	0.0040502487450146	0.0035409387184566	0.0249667949578596
ACYP1	4.0	0.0220136357221697	0.0206440338135143	0.0366147741151313
ADAM15	14.0	-0.0086827184838967	0.0062899019838492	0.0068175587396584
ADAMTS1	1.0	-0.1002124439728055	0.0830012531923369	0.0179607255027679
ADAMTS4	3.0	0.0270620117584644	0.025512543620284	0.0376138745358429
ADAMTSL2	5.0	-0.0470621517576193	0.0308997356579003	0.0028339516862809
ADA	17.0	0.0078210046197054	0.0070887389945396	0.030582144762302
ADH4	2.0	0.0297212301644859	0.0243006763335413	0.0165208480510873
ADM	3.0	-0.0523766069835699	0.018259503000344	1.8856639769086612e-08
AGRN	15.0	-0.0125960878391437	0.010404843115606	0.017655104445684
AGT	17.0	0.0117965370734316	0.0083561151357358	0.0056578034836377
AHSG	28.0	-0.0085373489796692	0.0047403156002527	0.0004155961393784
AKR1C4	1.0	0.0746709917949771	0.0617974372146955	0.0178698254801451
ALDH2	1.0	-0.4776017423239527	0.0887883881031099	5.470225706523009e-26
ALDH5A1	4.0	0.0216271055592199	0.019159557501133	0.0269371585427789
AMFR	1.0	-0.0921076669880315	0.0730365167937518	0.01344379712681
AMIGO1	1.0	-0.3695008713974422	0.0720857132262643	9.501980564867896e-24
ANGPTL2	2.0	-0.1061349673017795	0.0557030476311464	0.0001880683076991
ANGPTL3	10.0	0.0949422316620123	0.0430647570263565	1.5525896757749917e-05
ANGPTL4	7.0	0.0200705395069967	0.0175689667951543	0.0251509510501262
APBB1IP	9.0	-0.0187628519311912	0.0135225272411702	0.0065370799011474
APOA2	1.0	-0.0717789812009806	0.0488813347273977	0.0040004109827982
APOBR	22.0	0.0043693625683058	0.0035992030613125	0.0173407575661004
APOD	7.0	0.0294544305384305	0.0169582934412015	0.0006634007970573
APOE	25.0	-0.3182406637760003	0.1065102505576929	4.734073957768181e-09
APOF	2.0	0.026188916007449	0.0175333630679646	0.0034161415155165
APOH	14.0	-0.0343206306662922	0.0206795309795272	0.0011423388937751
APPL2	3.0	-0.0311193028117774	0.0215641265954085	0.004676872404666
ARG1	6.0	0.0316992188912714	0.0203822496910945	0.0023016795915872
ARHGEF10	19.0	-0.0101443896744395	0.0081674568771413	0.014915760416644
ASGR1	5.0	0.1674134964053536	0.0479806646054318	7.985598534174108e-12
ASGR2	15.0	-0.047042168039241	0.0405885976704627	0.0231083114846933
ATOX1	1.0	0.0708854181179814	0.0455436341850808	0.0022838446143476
B4GALT1	9.0	0.0282967706933265	0.0140777993497704	8.159891770247091e-05
BCR	2.0	-0.063467050099736	0.0598105013243465	0.0375415223085023
BECN1	1.0	0.144555676788738	0.0694033535904267	4.458163034598509e-05
BLMH	18.0	-0.0254103813859129	0.0108917825069268	4.815861512951352e-06
BLOC1S3	1.0	-0.2624232948280693	0.0984005332263341	1.7218720077741384e-07
BRAP	1.0	-0.6555074082712398	0.0935987037059768	7.033209443341554e-43
BRD2	1.0	-0.1370065189305403	0.0849865873743798	0.0015792747457103
BRSK2	23.0	0.0080952189606364	0.007157904537401	0.0266464440847277
C1QA	19.0	-0.0115128911675489	0.0107726640034459	0.0361995898744426
C1QTNF1	9.0	-0.0173289712850416	0.0127275541806594	0.0076167519411867
C1QTNF9	28.0	0.0042254980791099	0.0040538017486981	0.0410509909776477
C2CD2L	1.0	0.0690519374337259	0.0611372037973913	0.0268467553658642
C5	1.0	0.0366233757151049	0.0226700991705479	0.0015435679195989
C7orf50	12.0	-0.0355003537879225	0.0175137769514792	7.099930490149552e-05
C9	5.0	-0.026374349966545	0.0240360398994394	0.0315018089557518
CA11	1.0	-0.1408269894526881	0.0517844135181618	9.810864796905409e-08
CA12	18.0	0.0157926349695372	0.010972609041746	0.0047876454756459
CA3	6.0	-0.0296764825108731	0.0204086335835606	0.0043710474135028
CA4	6.0	0.0154916768441404	0.0106494803466793	0.0043556001952775
CASP1	1.0	-0.0659474620579478	0.063685292764989	0.0423950497990926
CASP3	1.0	-0.0297285683032784	0.0282548238897395	0.0391856807862744
CASP9	1.0	-0.054700784384992	0.0394906802096277	0.0066294317122541
CCL14	13.0	-0.011611613957941	0.0070621760160953	0.0012702057565896
CCL15	19.0	0.0078390539764661	0.0070349046859114	0.0289589688165573
CCL27	4.0	0.0140648241530852	0.0137532591368044	0.0450270524586967
CCND2	1.0	-0.2981539874693245	0.0910119192223851	1.354379202076618e-10
CD101	30.0	0.0044890528645769	0.0042212177873519	0.0371273019138823
CD14	14.0	0.0237561579242214	0.0154630840214651	0.002602378515986
CD164	3.0	-0.0252650590514127	0.0223583344231037	0.0267729455421044
CD200R1	20.0	0.0071910020783301	0.0055215162136529	0.0106914329479921
CD209	18.0	-0.0083727051135102	0.0079144493265168	0.0381270474851034
CD300LG	8.0	0.0325071622141711	0.0132155240149732	1.427321996751953e-06
CD40	12.0	0.0296840584572956	0.0149635044052111	0.0001009999386776
CD72	4.0	0.0242469827482776	0.0197468715331672	0.0160989708727028
CD84	1.0	0.0277297026476182	0.0272686366930795	0.0462460922929395
CDC27	1.0	0.0540843900466791	0.0414849737199985	0.0106104754654768
CDH5	5.0	-0.030001441897738	0.0270538541987052	0.029739165527725
CDHR5	24.0	0.0096838002892131	0.0072003825628152	0.0083888353630464
CDKN2D	1.0	-0.0969076282707104	0.0862464002915083	0.0276453486298809
CELSR2	21.0	-0.2751953519299994	0.044884961980843	2.892611580779757e-33
CENPF	1.0	-0.0731198614630581	0.059247000881743	0.0155658160408897
CEP170	1.0	-0.0557472519883356	0.0485076608885248	0.0242892512457942
CERT	1.0	0.348375849326499	0.0601868438828624	7.857218289038718e-30
CES1	11.0	0.0120955204992405	0.0115112269146851	0.0394476257829912
CFH	11.0	-0.0169555766790673	0.0114356738991266	0.0036599327616622
CHMP1A	3.0	-0.0341915819876718	0.0283779013099213	0.0181992921274871
CKMT1A	1.0	0.0278773779414998	0.026617415328788	0.040094054236699
CLEC4M	20.0	-0.0119694367586569	0.0096937623865837	0.0155152636185036
CLGN	20.0	0.0057013166936	0.0055982971923645	0.0459265441742268
CLPS	19.0	0.0181899589439279	0.0080001001611498	8.331475959068584e-06
CLSTN1	1.0	0.1170508320292285	0.108080635447126	0.0337814305660499
CLU	6.0	-0.0333898399985288	0.0239482247939121	0.0062811368858624
CNP	1.0	0.0492256197678793	0.0438532550925095	0.0277987200532448
CNTNAP2	16.0	0.0155835763901117	0.0114984965920293	0.0078996100513431
COCH	18.0	-0.010452884479878	0.008487743596733	0.0157874414729703
COL15A1	7.0	-0.0200478602824924	0.0124471339647459	0.0015948023065105
COL18A1	11.0	0.025048388297088	0.0223247408609759	0.027869209470012
COL3A1	3.0	0.0679395662400938	0.0639850384552574	0.0374214840725528
COMT	17.0	-0.0156850605101977	0.0075479740293346	4.641616855144833e-05
COQ7	1.0	0.0342349957036155	0.0274379271597592	0.0144634772317175
CPTP	1.0	0.1102169321497835	0.0927844243508047	0.0198989178074745
CPXM1	19.0	0.0151476377953468	0.011103833264398	0.0074998357762411
CR1	13.0	0.01346737142887	0.0103507954801608	0.0107677567409895
CRADD	1.0	0.0479122472033669	0.0437322709959912	0.0317663150275224
CRELD2	12.0	0.0188338690643512	0.0085520605354625	1.585718690109578e-05
CRHBP	23.0	-0.0079708441330683	0.0068144491698901	0.0218706356649647
CRTAC1	24.0	-0.006690188697597	0.0065388434488982	0.0449240070005707
CSF3	1.0	-0.0677096245405665	0.0434529575228263	0.0022571627529929
CTF1	1.0	-0.203883495145631	0.0622888680473074	1.4039962141415742e-10
CTRB1	25.0	0.0068107322984616	0.0064657407314784	0.0389628113482416
CTSH	20.0	-0.0046444452134234	0.0045403686336331	0.0449707350761942
CXCL8	2.0	0.0385841152088186	0.0363164769235332	0.0373073702006565
CXCL8	2.0	0.0379099121607123	0.0360157898566093	0.0391051016213609
DAPP1	1.0	0.0435801781514086	0.0320873887555447	0.007767413650403
DBNL	1.0	0.0747436386327393	0.0603192955695762	0.0151530243789812
DCXR	2.0	0.0740064338295037	0.0378173453864022	0.0001252527318568
DFFA	1.0	-0.1526789829214015	0.086369250622177	0.0005306573041002
DLK1	17.0	-0.0109970425051931	0.0082235116218368	0.0087660399570792
DNAJC9	1.0	-0.1384766791437103	0.0987522799343903	0.0059880379533368
DPEP2	3.0	-0.0294959485316324	0.0169851517548294	0.0006648405032813
DPP7	12.0	0.0116859382544687	0.0114519457618975	0.0454951021168233
DPY30	2.0	0.0600542644665664	0.053306115466988	0.0272358324693161
DTD1	3.0	0.0326241274318953	0.0191415400145049	0.0008361233621132
EBAG9	1.0	-0.0821165087919189	0.0490621204185807	0.0010362273171983
EBI3	14.0	-0.017341182370104	0.0126126378885061	0.007042786134045
ECM1	18.0	0.0164907085926047	0.0122692958024061	0.0084295112763551
EFNA1	11.0	-0.0373618122958113	0.0142820829981469	2.938583442489986e-07
EFNA4	4.0	-0.0521005756955574	0.044323679112146	0.0212285059291727
EGF	3.0	-0.0569211384731113	0.0229174537302221	1.1265206684059602e-06
EGLN1	3.0	-0.0215248744757309	0.0210063057491304	0.0446023723667328
ENG	11.0	-0.0187145104585702	0.0167461393087316	0.0284965513169809
ENO2	1.0	0.0340264974939539	0.0281615954575723	0.0178754798141008
ENTR1	9.0	0.0315102328354319	0.0269146587869058	0.0217524774214422
EPHA2	6.0	-0.0635137332183821	0.0454223509053852	0.0061317165490409
EPHA4	5.0	-0.0393468546166068	0.0270514783250926	0.0043601884329665
EPHB6	12.0	0.0123584531736959	0.0109588872435317	0.0270834642271297
ERI1	1.0	0.1434079988962767	0.0473240652491893	2.859519234482683e-09
ESAM	1.0	-0.0248269429529355	0.0231402682195163	0.0354777683732482
EXTL1	14.0	-0.0342206197380541	0.0144529418648223	3.471556573700741e-06
F12	24.0	0.0079979013299847	0.0051995920138489	0.0025712322844303
F2	1.0	-0.0585427435692015	0.0345113062647023	0.0008847659141145
F3	9.0	0.0186610399386023	0.0130769708683424	0.0051587459740983
FABP4	1.0	0.0458148653111688	0.0384705208871424	0.0195862775171989
FAM172A	2.0	0.0245022905991803	0.0241730106172842	0.0469557922816933
FAM20A	16.0	0.0231104708098107	0.0201586470210187	0.0246398910067216
FARSA	1.0	-0.0981493078444298	0.0759278740936057	0.0112889963776783
FBN2	5.0	-0.0221243667538593	0.012938446266317	0.0008036256165804
FCAR	21.0	0.0065764367633398	0.0061792302811817	0.036979477857647
FCGR2B	17.0	0.0134956162292266	0.0125631192069469	0.035249466306182
FCRL2	24.0	0.0087427747992302	0.0073186116084676	0.0192112807528992
FGF21	3.0	0.1166334886004094	0.0923010801422872	0.013260510944449
FGFR2	7.0	-0.0457820684208044	0.026429480926777	0.0006858340866696
FGFR4	23.0	-0.0098587443855221	0.0054589186831941	0.0004005252513866
FGL1	28.0	0.00677791766346	0.0065519190901556	0.0426003489194134
FN1	11.0	0.0401106181372032	0.0160115160652165	9.106862906729856e-07
FOLR2	3.0	0.0309413652386377	0.0265086294938862	0.0221521747987674
FST	1.0	0.076985153133563	0.0401206555835529	0.0001692841019704
FUCA1	14.0	-0.01539649914386	0.0136089813967962	0.0265928451718939
FURIN	6.0	-0.0416511182407672	0.0174132228284719	2.7565567000086724e-06
FUT3	20.0	-0.0106773337007336	0.0066261213927047	0.0015866793289526
FXYD5	5.0	0.0209001244067167	0.0137349934541006	0.0028593009160896
GALNT2	14.0	-0.0107264072311122	0.010398310559828	0.0431925067655799
GAS6	10.0	-0.0384192051554517	0.0270676186960264	0.0054027949770576
GC	27.0	0.0056298287483856	0.0042166076352898	0.0088730863495128
GFER	2.0	0.0594127273073541	0.0475848377709652	0.0143976544508582
GGCT	1.0	-0.0353640811325663	0.0300820187474298	0.0212140093250138
GIPC2	11.0	0.0289588043027057	0.0133493262146319	2.120172571606961e-05
GLB1	7.0	0.0183944901107509	0.0143738711053497	0.0121332261990265
GM2A	22.0	0.0059690903891708	0.0058773332399293	0.046524924905708
GOLGA3	3.0	0.0622561499554037	0.0400154452322426	0.0022931888753342
GPRC5C	2.0	0.0640288398427497	0.030720384208487	4.405360979255305e-05
GSTA1	8.0	-0.0280945719953945	0.0174211251134005	0.0015731575392852
GSTA3	9.0	-0.0283957876741985	0.016065588618036	0.0005316470907312
GUCA2A	5.0	-0.018455053099048	0.0169234045625257	0.0325663398127991
HBEGF	2.0	0.0996387097122737	0.0507275789956929	0.0001182063456261
HCG22	10.0	0.0243092374319076	0.015455784285252	0.0020510690236323
HDGFL2	1.0	0.1384438966714875	0.0986515090734425	0.005948771060089
HEBP1	3.0	-0.0265006109536298	0.0224486767424929	0.0206800418683737
HEPACAM2	1.0	0.1423094316369075	0.1311996203292796	0.0335057390402817
HGFAC	23.0	-0.0146711931606164	0.0125369226129774	0.0218095744420832
HGF	4.0	-0.0397050339761625	0.0291974688074865	0.0076905153624674
HIP1R	4.0	-0.036333299208569	0.0288989134701892	0.0137311988251804
HIP1	3.0	0.1780479267847554	0.098994882743518	0.0004232087531592
HLA-DRA	15.0	-0.0268159685966436	0.0256628743615184	0.0405533877422993
HPGDS	20.0	-0.0110656941908654	0.006316814598348	0.0005958499661376
HSDL2	13.0	0.0075065556632946	0.0068972150962699	0.0329117726707013
HSPB6	1.0	0.1215944706238062	0.0851410367027277	0.005123242879784
ICAM4	5.0	-0.0877879761812156	0.0770207032985675	0.0254829174563
ICOSLG	23.0	0.0114141367122084	0.0088591629119838	0.0115612042633341
IGFBP6	3.0	-0.042028921405983	0.0314712399374234	0.0088570588569714
IGFBP7	19.0	0.0202278997204284	0.0092417257236487	1.7870096902688686e-05
IL17C	3.0	0.0486228180612872	0.0245688722889126	0.0001049206657549
IL19	11.0	-0.0122755711931921	0.0111603915596852	0.0310954540009906
IL1RN	7.0	0.0347070949116944	0.0121679189277281	2.2629290955482993e-08
IL36G	2.0	0.0511472450555814	0.0367471396385006	0.0063706975416466
INHBB	10.0	-0.0562428730745978	0.0140420888448184	4.147084394342567e-15
INPP5D	5.0	0.0268996803757093	0.0183196689314892	0.004002490212276
INSR	2.0	0.0616871092473074	0.0568934760711154	0.0335747386534532
IRAG2	1.0	0.1215580462155804	0.1061622335046991	0.0248168185073143
ITGA6	12.0	-0.0120552599405171	0.0119758106690159	0.0484952290487007
ITGAM	4.0	-0.0211931838966939	0.0197355352381474	0.0353118724415537
ITGAV	5.0	0.0340252543929864	0.0233951451986539	0.0043640945740386
ITIH1	1.0	-0.058903079051327	0.0237559748427671	1.1748570165971552e-06
ITIH3	6.0	0.0284843522053762	0.0124773905299392	7.661197775105136e-06
ITIH4	10.0	0.0202632365245063	0.0118216580498904	0.0007805775751285
ITPA	24.0	0.0068833953655887	0.0064283460441469	0.0358394431796741
KIR2DS4	27.0	-0.0035945079433868	0.0032332000077618	0.0293295371652884
KLB	20.0	0.0090506091721411	0.0046680681411418	0.0001446291781244
KLKB1	16.0	-0.0138099747072615	0.0108969197767715	0.0129929143583271
KLRD1	17.0	-0.0161455281188373	0.0094559147499213	0.0008180695624838
KRT18	1.0	0.1780938729234644	0.0705206831008199	7.428592044469361e-07
KRT19	2.0	-0.0303387730558706	0.0225619554244273	0.0083991904673602
KYAT1	2.0	-0.0888127621284037	0.02447036063727	1.130325225852449e-12
LAMP3	13.0	0.0145421284116044	0.0134745557013595	0.0344053725281137
LATS1	1.0	0.0726241437363473	0.0532770112437021	0.007545487109355
LDLR	1.0	0.2550755758006161	0.077767375290474	1.2864539131074218e-10
LILRA5	10.0	-0.0124181529230195	0.012062770070486	0.0436179488457715
LILRB1	17.0	0.0133316882753567	0.0132159255655926	0.0480226100780691
LILRB4	19.0	0.0114405021380379	0.0106425369316333	0.0351211726018043
LILRB5	38.0	0.0047822702586796	0.0043773652414466	0.032249898877665
LPA	30.0	0.0535591110497363	0.022454554379973	2.9390157638062613e-06
LRCH4	1.0	-0.0973992755383081	0.0489994936002439	9.778983408006011e-05
LRG1	19.0	-0.0152523556271662	0.011543503042355	0.0096049762817859
LRIG1	29.0	0.0079993383717598	0.005082754912475	0.0020376711546584
LRP11	25.0	-0.0097768887133207	0.0057931891760797	0.000940324749322
LRRC25	15.0	-0.0382114082040403	0.0230804476302775	0.001174808722548
LRRFIP1	2.0	0.1182356549158914	0.0457031318990607	3.9658248865233723e-07
LTA	14.0	-0.0189183138090115	0.0157039115308142	0.0182164693505137
LTBP2	7.0	0.0457811203856938	0.0388489831205526	0.0209026303150427
LY75	27.0	0.0045255621541047	0.0037739068430164	0.0187544319509029
LYPD3	16.0	-0.01713074731904	0.0092951762316093	0.0003035813839984
MAP4K5	5.0	0.0209087525401045	0.0167715936736103	0.014546132420725
MAPT	1.0	-0.1462512387904571	0.0848696913296752	0.0007313214261778
MARCO	12.0	-0.0166371947321136	0.0105402161944047	0.0019763714110425
MDGA1	34.0	0.0037675478011241	0.0036803580869221	0.0448100190846807
MEGF11	3.0	-0.0209088645928061	0.0205958371473551	0.0466141601324518
MEGF9	10.0	0.013083862914803	0.0110845105915696	0.0206934007676771
MESD	1.0	-0.0999196876079301	0.0800940282944192	0.0144788527531947
MIA	15.0	-0.0214204911474625	0.0089399176187697	2.6497038773628717e-06
MINDY1	2.0	-0.033117681596671	0.0193380924530164	0.0007890105936523
MINK1	2.0	-0.111076955387698	0.0517574636992922	2.5950990315245187e-05
MMP12	13.0	0.009313394047677	0.0090180850405128	0.0429513500018061
MMP3	26.0	-0.0084045202886987	0.0076605719827313	0.0315280684161503
MPI	4.0	0.0590635904608442	0.0210226255032765	3.656871822946921e-08
MRC1	14.0	0.0219014401390049	0.0157857581360185	0.0065412593882126
MRPL28	1.0	0.1129541370530027	0.0838229669604115	0.0082621988153783
MSR1	15.0	-0.0110765248729625	0.0083269849889779	0.0091290074294005
MTHFSD	17.0	0.0083232716509592	0.0065242641023175	0.0124034767745853
MYOM3	1.0	-0.0447809736380602	0.0424036499704587	0.0384630501954356
NAA80	1.0	0.0388807109626625	0.0387545985923893	0.0492549526202208
NAP1L4	8.0	-0.0221267723235317	0.012799931554323	0.0007035804125955
NCAN	6.0	0.1756208005428293	0.0969174473637004	0.0003828249611466
NECTIN4	10.0	0.0153380846035996	0.0122504539453066	0.0141275960304189
NFKB1	1.0	0.0411787284041951	0.0288857548196178	0.005204092701284
NID2	21.0	0.0095125722910138	0.0062656253935078	0.0029231759601464
NINJ1	8.0	-0.0194430433796928	0.0170119445105852	0.0250847820764065
NOS2	2.0	-0.035744107306487	0.0320757768759751	0.028950901830747
NOS3	1.0	-0.080726976331483	0.0712226491405459	0.0263135446043232
NPPB	5.0	-0.0212002545070165	0.0203942360957591	0.0416036790039038
NPTXR	8.0	-0.0098252165353418	0.0064250604925668	0.0027243946430025
NRP1	12.0	-0.0136030832146216	0.0103602682698313	0.0100678659860897
NRTN	1.0	0.1001642049067053	0.0663529275764405	0.0030888780930547
NUCB2	15.0	-0.0154987049945114	0.0081723245839155	0.0002015115627069
NUDT5	1.0	-0.0615653415373408	0.0566728825465377	0.0332374719131227
OMG	1.0	0.1397661005575881	0.0398471122046299	6.2070003514349975e-12
OPLAH	5.0	0.0923535401575078	0.0160909696980179	2.3330686469653568e-29
ORM1	16.0	-0.0176412622270889	0.0110677013702628	0.0017833514844599
OSM	1.0	-0.1767682347130087	0.0562784965025678	7.447720182188821e-10
PACS2	4.0	0.0243140558356217	0.0225637585002021	0.0346830606215687
PALM3	1.0	0.19603528180595	0.1213138748827789	0.0015389763737933
PAM	10.0	0.0104165336231257	0.0081035886770555	0.0117545773025574
PBLD	15.0	0.015139890258916	0.0116438969147064	0.0108194915693824
PCBD1	7.0	-0.0170446787695831	0.0161993405414037	0.0391811190466742
PCSK9	9.0	0.3745409703403066	0.0248075012361999	1.9013848001686287e-192
PDIA4	1.0	-0.03904847550531	0.0376104796163069	0.0418570641336271
PEAR1	8.0	-0.021297056639064	0.0129424107031804	0.0012587218986636
PEBP1	3.0	0.0399347015720982	0.0320518903726049	0.0146045072567638
PECAM1	1.0	-0.1216859799164939	0.1172570580761784	0.0419484445779735
PEPD	16.0	-0.0182318854996878	0.0085337302796886	2.821168131953256e-05
PF4	2.0	-0.0823362894862906	0.0377958433850397	1.956846449084346e-05
PGLYRP1	7.0	-0.0346787298417174	0.0302503740501993	0.0246448444001547
PGLYRP2	26.0	0.0044939068711308	0.0044172841943384	0.0461522330441592
PHLDB1	1.0	0.2857808237407678	0.0745571184598664	5.788958854664782e-14
PI16	11.0	0.0105952122545831	0.0094760870851078	0.0284173753400683
PILRA	24.0	-0.0111220896556824	0.0065354613642179	0.0008513376814262
PILRB	18.0	-0.0112214814561567	0.0078898174940178	0.0053090749338619
PKD1	10.0	0.0207823475420071	0.0138757880243598	0.0033293129703622
PKN3	3.0	-0.1203580730640743	0.0444658582031331	1.125279890946552e-07
PLA2G15	8.0	-0.0210318056576089	0.0138025591274885	0.0028212422999061
PLA2G4A	3.0	0.0454909784091874	0.0393625114072407	0.023502969776196
PLSCR3	1.0	-0.0504191002719693	0.0461927843417003	0.0324092544372322
PNLIPRP2	27.0	0.0159824222264838	0.0043144912962223	3.8554078942311833e-13
PPCDC	6.0	-0.02568295721984	0.0118196799390801	2.0545390356979123e-05
PPIF	1.0	-0.1258362390064885	0.1144675946517309	0.0311882578881005
PPP1R2	1.0	-0.104562176731988	0.0902753697093318	0.0231963095257242
PPP1R9B	1.0	0.1516377986047495	0.0927225988302444	0.0013488972845608
PRCP	4.0	-0.0502188205493019	0.0371136881374486	0.0079994915082919
PRDX6	2.0	-0.0215722771020845	0.0211977208604066	0.0460829753892694
PRELP	9.0	-0.0130983293522336	0.0087037615441255	0.0031817251293481
PRG3	5.0	0.0240319564103987	0.0213845499938637	0.0276195736206186
PRKD2	1.0	0.167828179189804	0.0754941356183332	1.317354191912574e-05
PRSS22	9.0	0.0174421954446721	0.0162499717196733	0.035395829321275
PRSS2	4.0	-0.0226015962426464	0.0202805731975727	0.0289392237432638
PRSS53	25.0	0.0094619359326288	0.0046191596240175	5.947480078210755e-05
PRSS8	4.0	0.0561573884636827	0.0484657671921792	0.0231435756257552
PTK7	2.0	-0.0771030377553019	0.0515104077165333	0.0033482481715708
PTPRS	18.0	-0.0149609643728863	0.0116757543629826	0.0120224155179498
PYY	7.0	-0.0246460241685045	0.012604872549586	0.0001269280988767
QSOX1	15.0	-0.0100099873476243	0.0089037432044314	0.0275581270130099
REPS1	1.0	0.1319490644490644	0.0797762300762298	0.0011876907370309
RNF149	6.0	0.0218358906459985	0.0128456940464961	0.0008630887868423
RNF5	1.0	0.364669409379139	0.1118539564213461	1.6583473938573356e-10
RSPO3	5.0	0.0483427725477113	0.0202466144089476	2.8703538122924295e-06
RTBDN	4.0	-0.0320719672755357	0.030823933852475	0.04141424697684
RWDD1	1.0	-0.03032495955537	0.0283382736666318	0.0359574771523397
S100A14	2.0	-0.0684328130867608	0.0676211548031929	0.0473087141501559
S100A16	2.0	-0.0549333688534305	0.0299134368079095	0.0003189941399635
S100A3	3.0	-0.0395828453320776	0.035730801407319	0.0299083167887956
SAT2	16.0	-0.0085215814385549	0.0072367304059842	0.0209997064496147
SCARF1	12.0	-0.0190471088873117	0.0108338614623633	0.0005691745039361
SCGB3A1	3.0	0.0343341065465384	0.0239986555874441	0.0050455826645945
SCGN	2.0	-0.0732251339120222	0.0365212397270993	8.50156302379403e-05
SCN4B	20.0	-0.0128617184792663	0.0065826290030462	0.0001283412453493
SDC1	4.0	-0.0956224487836729	0.0481068524127366	9.78304441075558e-05
SELE	3.0	0.0489268624843424	0.0325456035137616	0.0032135954127433
SEMA6C	1.0	0.0361465416178194	0.0351218071963204	0.0436760952331466
SEPTIN3	2.0	-0.0793847540978598	0.07350068892018	0.0342677470697065
SERPINA11	25.0	-0.0180985321166094	0.0142704021374377	0.0129266763884401
SERPINA12	29.0	-0.0084791048964592	0.0073202219482488	0.0231898367639676
SERPINA1	5.0	-0.1296019662665259	0.0206711744128419	1.0429289421195594e-34
SERPINA3	13.0	-0.0165027360846756	0.0104024814957053	0.001874746396021
SERPINA5	11.0	-0.0195223217054107	0.0145240939585878	0.0084260876431281
SERPINA6	8.0	-0.0322011791512877	0.0192529664879794	0.0010448602733302
SERPINF2	4.0	-0.0218194348321077	0.0207950980997392	0.0397298409540033
SFRP1	12.0	-0.0160963842847	0.0117233590385973	0.0071213535617979
SH2B3	1.0	-0.2638562194856792	0.0490571445514022	5.533666020138458e-26
SH3GLB2	6.0	0.0353126125988397	0.0264108352870176	0.0087770448390728
SHH	2.0	0.0850481403395836	0.0597672712194674	0.0052861681537781
SHMT1	14.0	-0.0122952049809006	0.0053290125144312	6.12142289501035e-06
SHPK	2.0	0.0571967855549441	0.0374315688779812	0.0027448929246704
SIL1	1.0	-0.0837507198265641	0.0565914230547745	0.0037240006745017
SMAD1	1.0	0.093798456466993	0.0844518972298462	0.0294865805977812
SMAD3	6.0	-0.022470802140584	0.0133972067557748	0.0010109579436531
SMAD5	1.0	0.2278479130585621	0.0962512094320556	3.4882458799557136e-06
SMPD3	1.0	0.099496252487642	0.0714682946010143	0.0063592291278279
SNCG	23.0	-0.0052170868835738	0.0048522260253624	0.0350845429637517
SOD1	1.0	0.1670182060958266	0.053688440299812	1.0786042061748887e-09
SORBS1	2.0	-0.0673103098072557	0.0503324165484476	0.0087636791617265
SORCS2	29.0	-0.0253002582339359	0.0072440034116705	7.623268346622959e-12
SPRED2	1.0	0.0938199492546342	0.0450397689525101	4.450170843696657e-05
SPTLC1	3.0	-0.0191119972705334	0.0164623532051364	0.0228780277136482
ST13	1.0	-0.1635175720924192	0.0602603693432146	1.0462939783135769e-07
STAB2	18.0	-0.0138795547817758	0.0071368858950429	0.0001379940229889
STX4	1.0	0.2520969169715642	0.0778692503796291	2.2187758306058384e-10
STX7	22.0	-0.0070870821969769	0.0056687195609451	0.0142694049116523
SULT1A1	5.0	0.0403085681537429	0.0286599006834118	0.0058400071681692
SUMF1	2.0	0.0804999489823482	0.0792946744579206	0.0466138653987925
SUSD2	10.0	-0.0088142798608157	0.0086541943155907	0.0459060496500672
TAB2	1.0	-0.0714706882866538	0.0692578523642134	0.0431119954096827
TACC3	7.0	0.0218505911180645	0.0130836936898224	0.0010629084878127
TCTN3	14.0	-0.0141031568011205	0.0098127958645877	0.0048481580070809
TEF	1.0	-0.0823732851207623	0.0472181512278693	0.0006278923826813
THBS2	18.0	0.008267632785194	0.0079342539082598	0.0411163660691109
THBS4	11.0	-0.0109235784780421	0.0105832600031928	0.0430704312792954
THOP1	7.0	0.054582704659716	0.0125225632777336	1.3061487174774396e-17
TIE1	5.0	0.0199975997984109	0.0167156453383794	0.0190359126832519
TIGAR	1.0	-0.0799023930612096	0.0585927084717506	0.0075213049438165
TIMD4	9.0	-0.1331941470494869	0.0193455313619447	1.6822806690117644e-41
TK1	1.0	0.0413960783865557	0.0384792425337632	0.034981406596212
TLR1	10.0	0.0112380847332204	0.0089962926101546	0.0143486798862073
TNC	10.0	0.0233367759028872	0.0103693503193789	1.028541531405389e-05
TNFAIP8L2	1.0	-0.0806813527058937	0.0591448725362632	0.0075020263570761
TNFSF13B	7.0	-0.0212583082630327	0.0132532371222683	0.0016673681561758
TNF	4.0	-0.0700880264462515	0.0434269048587524	0.0015598897935007
TNN	24.0	0.0092553988462071	0.0042260297843585	1.7660685143166848e-05
TOP2B	1.0	-0.068690099113155	0.0415674928481893	0.0011999526223872
TOR1AIP1	23.0	0.0066593153802015	0.0064435493930464	0.0428025368103093
TP53	1.0	0.1820292419515989	0.0555631066332094	1.3527631113269814e-10
TPMT	7.0	-0.0133649976829848	0.0104485524899382	0.0121731887916201
TPPP3	1.0	-0.0695738929488108	0.0503725899838833	0.0067868971637986
TRDMT1	2.0	0.0724210184410638	0.0204892660343606	4.274857229868041e-12
TRIAP1	1.0	0.2115106632433475	0.0956746798058799	1.4707355960223437e-05
TSPAN8	22.0	0.0142816768689794	0.0073274491255605	0.0001333608067206
TTR	3.0	-0.0286743512507045	0.0240685376518179	0.0195397463506023
TXNDC5	4.0	-0.0370029853695936	0.0263622520002824	0.0059390970326146
ULBP2	18.0	0.0136506062864425	0.0058683016545287	5.133104803723119e-06
UROD	16.0	0.0270939963601241	0.0107546656053361	7.901464437304536e-07
USP8	1.0	0.1026173788860815	0.0459307041634625	1.1923097878195375e-05
VAMP8	3.0	0.0387589546907101	0.0193252311022324	8.459203869242832e-05
VMO1	30.0	0.0175749151817089	0.0068272010154406	4.522706968704973e-07
VNN1	31.0	0.0071462095496915	0.0038016897763166	0.0002293308102139
VNN2	31.0	-0.0064539380364488	0.0060210124201865	0.0356472146118556
VTA1	2.0	-0.0893347783901964	0.0721874612511742	0.0152841197803701
WASHC3	1.0	-0.1034227940282046	0.0392324248051704	2.380519809393917e-07
WFIKKN2	30.0	0.0123587852903205	0.0056496380744321	1.806382773408412e-05
YAP1	2.0	-0.0620782503693298	0.0594504552753524	0.0406939551895688
YOD1	2.0	-0.0357007784448787	0.0284374202291974	0.0138699345009541
ZBTB17	1.0	0.1172558812790151	0.0698041051588335	0.0009934385167437
ZP3	24.0	0.0049209752025434	0.004528368113088	0.033177314490958
ZPR1	1.0	0.3695758406891623	0.0634254379695978	3.292251468151051e-30
