## Supplementary material for "A Mendelian randomization-based drug repurposing pipeline with integrated AI-facilitated prioritization: application to lipid traits and coronary artery disease": Supplementary File 2-TG_suggestive_results.csv

Gene name	nsnp	b	sigma*1.96	pval
AAMDC	10.0	-0.0169138307885709	0.0127028593111104	0.0090612139480036
AARSD1	1.0	0.066690060078535	0.0263898314611007	7.302556673721121e-07
ACADM	1.0	0.0246846148970781	0.0242894740177885	0.0463836489196414
ACE	22.0	0.0234669255876766	0.0076522341835999	1.847403226084955e-09
ACOX1	1.0	0.1092489911889223	0.0436986073062005	9.578256544835104e-07
ACP1	12.0	0.0222391057490908	0.0171496841805152	0.0110327787278893
ACY3	12.0	-0.0154956167939148	0.0117263102681948	0.0095969623924761
ADAM12	5.0	-0.0179734506309676	0.0179439718923416	0.0496206245754705
ADAM15	14.0	-0.010056046640955	0.0062492020218551	0.00161060721648
ADAM23	18.0	-0.0046575562021321	0.0046397532201445	0.0491232205063396
ADAM8	15.0	-0.0086892888065769	0.0077360935499566	0.0277006822468342
ADAMTS4	3.0	0.0535264519563527	0.0251033761930143	2.925457632197055e-05
ADAMTSL4	8.0	0.0174153044600637	0.0119897635780848	0.004414330929165
ADGRB3	26.0	0.0038967993610403	0.0036392770606235	0.0358439368633707
ADGRD1	17.0	0.0066364490474246	0.0061349187666858	0.033986635529457
ADGRE2	5.0	-0.0381350737651614	0.0219620341609883	0.0006656211591807
ADH4	2.0	0.0789309975727267	0.0436750316392695	0.0003968369360132
ADIPOQ	15.0	-0.0161937746152337	0.0096525567532915	0.0010082049307935
ADM	3.0	-0.0309463310635243	0.0179078166326258	0.0007064651847227
AFAP1	36.0	-0.0042671259193222	0.0035955779611789	0.0200148051875157
AGER	5.0	0.093248651411839	0.072930256795192	0.0122086049434872
AHSG	28.0	0.0070074603254896	0.0046605679604896	0.0032088913240602
AKR1C4	1.0	0.2751999882575702	0.0609070381188626	8.294606963160127e-19
ALDH2	1.0	0.2317187468393407	0.0872593235233961	1.941886720607677e-07
AMIGO1	1.0	-0.1004584924715187	0.0709031952693696	0.0054862055368871
AMN	20.0	-0.0174898233776894	0.006575957536143	1.8587381104492852e-07
AMPD3	13.0	0.019531658318398	0.0157972439013864	0.0153786404902386
ANGPTL1	12.0	-0.0119513820924312	0.0089202183115632	0.0086388682462495
ANGPTL3	10.0	0.176124290591274	0.0688672927422983	5.370181123898509e-07
ANGPTL7	17.0	0.0109863831102798	0.0086119428523879	0.0124052784695681
ANKMY2	1.0	-0.0502981009952982	0.0403209232460156	0.014485592101001
ANXA10	1.0	-0.0750879128729847	0.063544766108099	0.0205560082077257
ANXA4	1.0	-0.0896351337142056	0.0685179068381758	0.0103452013693145
AOC1	9.0	-0.0189246961315757	0.018032405582542	0.0396875800975071
AOC3	11.0	-0.0232136515628363	0.019145469604516	0.0174788785266282
AP3B1	1.0	0.0824250351116949	0.0665376953856984	0.0151826299010385
APOA2	1.0	-0.0986532979455421	0.0481068723209684	5.834807693522872e-05
APOBR	22.0	0.0041428519304833	0.0039434456079234	0.0394836657119652
APOC1	14.0	0.3130368345681527	0.0618608830144879	3.467551366865725e-23
APOH	14.0	0.0339070181032503	0.0074890157127376	7.054508978749194e-19
APPL2	3.0	-0.0268406494354946	0.0212068375092092	0.013112691615625
ARFIP1	1.0	-0.0238459257763955	0.0203705427041212	0.021767980139374
ARHGEF10	19.0	0.0094558888179244	0.0080239719558348	0.0209008055731553
ASGR1	5.0	0.0548742702539602	0.0215705959724493	6.160404297550021e-07
ASGR2	15.0	-0.0203672374759021	0.0157368180101157	0.0111898757119557
ATG16L1	1.0	0.1468504327189643	0.0855647096323159	0.0007686330774369
ATP5IF1	1.0	0.0698478299856528	0.0302364096126254	5.962584332128602e-06
ATRN	15.0	-0.0085923863315439	0.0079699197257301	0.0345939293904142
ATXN2L	1.0	-0.0832764471529352	0.0733537808641973	0.0260723860692398
ATXN2	1.0	0.1370796146923036	0.0986679620717442	0.0064685738990243
ATXN3	18.0	0.0110170354946659	0.0097398216291572	0.026621653155542
AXL	12.0	0.0486161721918139	0.018701224815745	3.482536482666346e-07
B4GAT1	8.0	-0.0270469121152123	0.0246422936895778	0.0314557891466733
BCAM	11.0	-0.0810261012183675	0.0433472958329508	0.0002486053147612
BCHE	17.0	-0.0101116725584207	0.0064686998586451	0.0021853642533686
BCL2	2.0	-0.1651537135853911	0.1364473818791587	0.0176752219377103
BDNF	3.0	0.0568049156888147	0.0469395179221521	0.0176950510519787
BECN1	1.0	-0.0818929428257835	0.0679000203973929	0.0180827516030317
BLMH	18.0	-0.0237540220382532	0.0118451305855506	8.475161190584617e-05
BMP4	1.0	0.1406730893010601	0.1177039256004258	0.0191559893808824
BOLA1	1.0	0.1181932572117884	0.0311459453838312	1.0233929808243825e-13
BRAP	1.0	0.236055878128721	0.0915194382725898	4.294366899358672e-07
BRD2	1.0	0.1170722506583035	0.0837944120634731	0.0061741188950321
BRSK2	23.0	-0.0153060143464929	0.0074861864549335	6.140318102556873e-05
BST2	7.0	0.0173996212091486	0.0172870142990289	0.048522073440673
BTN2A1	17.0	-0.0230567453917985	0.0178484025624117	0.0113430924060825
C1QTNF1	9.0	-0.0158231573310405	0.0138088864691634	0.0247103663489443
C2CD2L	1.0	0.0889866362951511	0.0600255991888234	0.0036648285063541
C2orf69	1.0	-0.073023654520747	0.0351434045444489	4.64836527560319e-05
CA11	1.0	-0.1442069205260506	0.051018596130786	3.0238561195901614e-08
CA14	4.0	0.0204045269517371	0.0181136320078863	0.0272520735554427
CASP10	2.0	0.0410055509545461	0.0174290987416651	4.001500548991027e-06
CASP7	3.0	0.0360131605379002	0.0299523830320652	0.0184430865577967
CBLN4	11.0	-0.0206063085676867	0.01154720708827	0.0004693346290917
CCL14	13.0	-0.0145985566778699	0.0076623201113908	0.0001882605463282
CCL19	2.0	-0.0648170148657565	0.0370407039372344	0.000604077811407
CCL28	1.0	-0.084744398581804	0.0571707621575936	0.0036688472158895
CCND2	1.0	-0.6989210457767235	0.0896366597661122	9.980617962754448e-53
CD101	30.0	0.0057663299407968	0.0050349972036011	0.0247880556301561
CD14	14.0	0.0245826281293113	0.0125892423872587	0.0001295923673858
CD160	17.0	0.0166305113535549	0.0136988068706026	0.0173378898150986
CD200	9.0	-0.0146025641607131	0.0136407173996361	0.035887012271154
CD209	18.0	0.0130118376585052	0.0124538722308685	0.0405783232540088
CD22	12.0	0.0195890456718792	0.0158797083349953	0.015613114518765
CD276	19.0	-0.0086768051120916	0.0061231482353359	0.0054792776684866
CD27	12.0	0.0150855108195374	0.012095299714911	0.0145031769559983
CD2	1.0	-0.1133252085046399	0.1009473099964758	0.0277834804152254
CD300A	12.0	0.0100336023019297	0.0097982455195784	0.0447411682962631
CD300LF	26.0	-0.0059511294099894	0.0052257510719817	0.0256106978855227
CD300LG	8.0	-0.167758801446909	0.0211508506126232	1.6984306955582248e-54
CD34	1.0	0.071654778421611	0.0522998318779074	0.007245383844597
CD36	6.0	-0.0466534740687845	0.0275673252712907	0.0009098971987928
CD4	9.0	0.0171163025138981	0.0126951385653743	0.0082276381565482
CD63	1.0	-0.0951927033815328	0.0923692866569226	0.0433926645059471
CD79B	6.0	-0.0305881551037345	0.0257257088870477	0.0197817523022547
CD80	16.0	0.0101463284947133	0.0075739931609745	0.0086478706108224
CD86	8.0	-0.019186411802532	0.0170572496951802	0.0274782459991409
CDC27	1.0	0.0417429338038005	0.0407435351196382	0.044635124316971
CDCP1	13.0	0.0119365049610331	0.0110758875855448	0.0346610944287907
CDH3	2.0	-0.0365372038645445	0.0353559890465545	0.0428178944412411
CDK5RAP3	1.0	-0.1105262411263676	0.1055117442265973	0.0400580365934624
CDSN	20.0	-0.0313997972037252	0.0235166529503175	0.0088700575777506
CEACAM1	8.0	-0.0135684785905513	0.0125275043466342	0.0337650488554568
CEACAM8	2.0	-0.0900957303206139	0.0597933788466287	0.0031439888887404
CEBPB	1.0	-0.0866995926199726	0.0659712317347467	0.009999750291789
CELSR2	21.0	-0.0194705690456481	0.0088911408147907	1.769329358947712e-05
CENPF	1.0	-0.0670425858110845	0.0583173449204443	0.0242434868559905
CEP170	1.0	0.0643776787740323	0.0477347250860801	0.0082086752612028
CEP85	2.0	-0.0659802575981891	0.0366067410589105	0.0004113104533912
CFHR2	20.0	0.0054175358222085	0.0038594184332167	0.0059361495208877
CFI	8.0	0.0391663865858958	0.0143222862880945	8.326495978199218e-08
CHCHD10	2.0	0.0977220556979431	0.0699829586212991	0.006202418802656
CIAPIN1	1.0	-0.0729452042517342	0.056630575919984	0.0115812306716113
CKMT1A	1.0	-0.0627590994062018	0.0261249367714976	2.496133720249376e-06
CLGN	20.0	0.0068675773144964	0.0054725445508515	0.0139079129138739
CNPY4	4.0	0.0191772610426265	0.0165730424385002	0.0233300474265101
CNTN2	20.0	-0.0173819641014393	0.0107306056110408	0.001498857451275
COL15A1	7.0	-0.0245000537233453	0.0204285572707359	0.0187413496924761
COMT	17.0	-0.0109811058008197	0.0091534212413511	0.0187050434729267
CPB2	24.0	-0.011730801214787	0.00637294393661	0.0003087925720798
CPE	13.0	-0.0146447245587481	0.0114998436643339	0.0125601051273719
CPXM1	19.0	0.0088625732129975	0.0086800351978765	0.0453688918362566
CRACR2A	5.0	-0.023612461113212	0.0202816562815054	0.0224960825026138
CRELD1	24.0	0.0050250194889589	0.0048520420437827	0.0423692603942759
CRELD2	12.0	0.0309251861519757	0.0124941924118882	1.2264053803712122e-06
CRIM1	7.0	-0.0206201503575063	0.0164715667239355	0.0141413710980361
CRISP3	20.0	-0.0057732670060904	0.0050029001919772	0.0237092232202764
CSF1	6.0	0.0265003541539387	0.0144256422028262	0.0003175068160604
CTF1	1.0	-0.2162809213139146	0.0612436730987598	4.462414467260338e-12
CTRB1	25.0	0.0064407730871619	0.0059502410252542	0.0338729824480001
CTRL	2.0	-0.1004055208164325	0.0969733521402064	0.0424206087419885
CTSB	18.0	0.0369402551328177	0.0181020303555745	6.341973238304436e-05
CTSD	14.0	0.0101149654868749	0.0094554668991214	0.0360196261554959
CTSE	11.0	0.0097955229990502	0.0089651444537082	0.0322304299042911
CTSO	7.0	0.0146906123329482	0.0137053950531068	0.0356501573252303
CXCL16	9.0	0.0354292505365126	0.0162744938748061	1.982246969755052e-05
CXCL17	2.0	0.042669943514456	0.0409030526141165	0.0408877777582727
CYTL1	18.0	0.0061892752559544	0.0058236074960078	0.0372448835843485
DAB2	1.0	0.1389195564825376	0.0890304358481151	0.0022259203096884
DARS1	2.0	-0.0591200104559265	0.0360436250164123	0.0013050800178981
DBI	11.0	0.0189290991631773	0.0145651123398061	0.01085745085123
DBN1	1.0	-0.1013862188026172	0.0680521323983886	0.0034995279309258
DCTD	3.0	0.0774064806846215	0.0540440769473013	0.0049962236193904
DCTPP1	3.0	-0.0470879915620131	0.0418428499740677	0.0274055322258696
DDT	4.0	0.0456169179503009	0.028365721909381	0.0016214836943548
DDX58	14.0	0.0240834627718983	0.0094556505007749	5.97251983472732e-07
DFFA	1.0	-0.1210452576274311	0.0849518296617199	0.0052263049495771
DGCR6	2.0	0.0285391442945681	0.0278952435855045	0.0449371483914647
DKKL1	28.0	-0.0046470790205558	0.0039540146924535	0.0212478557312227
DNAJC9	1.0	0.1519140345712243	0.0957222223156832	0.0018672111899359
DOK2	1.0	-0.0752608042883336	0.0519283794091606	0.0045019450465587
DPEP1	24.0	0.0049659679679543	0.0047365164297241	0.0398839815934469
DTX3	4.0	0.059221402337837	0.0390372630548075	0.0029450682291482
DUSP13	6.0	-0.0275262485862486	0.0113093244653847	1.8374378565708224e-06
DUSP29	2.0	-0.0239359045854777	0.0233561729952384	0.0445742824786094
EBI3	14.0	0.0114475418981351	0.0099502708810113	0.0241376105953737
EFCAB2	13.0	0.0168035191841397	0.0100168236538767	0.0010091681715916
EFHD1	14.0	-0.0145863262735925	0.0118317781578371	0.0156788680579744
EFNB2	1.0	0.0889754888662409	0.0820073760695667	0.0334583297759529
EGFR	11.0	0.0226063869816276	0.0139794735576392	0.0015267976985103
EGLN1	3.0	0.0217410339676029	0.0206419563020937	0.0389836067853347
EIF2AK3	2.0	0.0480814499514124	0.0242986429294741	0.0001051495519981
ENO3	1.0	0.0483737233255109	0.0372993174473037	0.0110240188761777
ENPP6	15.0	0.014781674306977	0.00873238256919	0.0009073750560511
ENTPD5	9.0	-0.0110509760484357	0.0077696907458521	0.0053076377116389
EPHA2	6.0	-0.0616780872904959	0.0387168747924886	0.0017939119925417
EPHB4	3.0	-0.019881499080128	0.0195172977223936	0.0458714293914821
ERBB4	14.0	-0.0142817673540801	0.0140612175503845	0.0465091987701891
ERI1	1.0	-0.1520744787934503	0.0465798798574731	1.5636866353527864e-10
ESAM	1.0	-0.0277135168519498	0.0227259749426503	0.016841484712754
EXTL1	14.0	-0.0318230416376662	0.0136878013007998	5.192820770601231e-06
F11R	1.0	0.0870344183288083	0.0556684208764245	0.0021814439563106
F12	24.0	0.0122648206263045	0.0064044267342285	0.0001743789808606
F13B	10.0	0.011941572772391	0.0094658037713985	0.0134120851445237
F2	1.0	-0.1802664679978159	0.0338474080348622	1.6508944284008135e-25
FABP2	5.0	0.0201638268361728	0.0142105927259917	0.0054174797988359
FABP4	1.0	0.1109902021391008	0.0377856902114541	8.550689030154656e-09
FAM3B	18.0	-0.0071089422098659	0.0064494597826322	0.0307403525033251
FBLN2	7.0	0.0105386246546319	0.0096946690910893	0.0331200483657521
FBP1	8.0	0.016151745432764	0.0125479693842605	0.0116387561747228
FCGR2A	28.0	-0.0075138444533262	0.0062499380866658	0.0184547761122227
FCRL3	29.0	-0.0040260912281235	0.0037202677132168	0.0339116022651248
FGF2	24.0	0.0118097375145664	0.005596690840138	3.536399251217101e-05
FGL1	28.0	0.0109525642377114	0.0099480458190187	0.0309345300607011
FKBP1B	4.0	-0.0188179439092051	0.0137853571223285	0.0074610654086909
FLT1	2.0	0.0662797170330123	0.0627015771522673	0.0382794577454531
FSHB	2.0	0.0759366237020291	0.0302703128485044	8.793016502611581e-07
FSTL3	8.0	-0.0627772346774003	0.0274996140032595	7.663782193255356e-06
FST	1.0	0.0446447942914374	0.0394669526825002	0.0266134615077191
FUCA1	14.0	-0.0212194549960409	0.0171507600684207	0.015309521144194
GALNT10	14.0	-0.0119906915550174	0.0115669473115655	0.0421736279024438
GALNT2	14.0	-0.1209947058312432	0.0169694193736896	2.2114946832369385e-44
GAS6	10.0	-0.0733669108670348	0.0407897908102709	0.0004228900972546
GBP4	27.0	-0.0066233355956976	0.0050358228749241	0.0099409044667258
GCHFR	1.0	0.2378890601254766	0.0860794999796372	6.072591225086332e-08
GGT1	10.0	0.0116462624470555	0.0114026039794574	0.0452973604468362
GIMAP7	15.0	-0.0237381752782535	0.0116125352476122	6.159815804795103e-05
GIMAP8	5.0	-0.0426967593540456	0.0262156278209511	0.0014119127056251
GLB1	7.0	0.0157045191581912	0.012779468984253	0.0160130538928423
GORASP2	1.0	0.0629195069985895	0.0624059340030104	0.0481400638692272
GPC5	36.0	0.0080058394021441	0.0049900336730468	0.0016633851360087
GPNMB	15.0	0.0066520294298763	0.0059558497472181	0.0285892431095368
GSR	4.0	0.0504411919114286	0.0439790067976354	0.024576293057217
GSTA1	8.0	-0.0494118303237085	0.0152686257043262	2.2549692282718236e-10
GSTA3	9.0	-0.0483192711429974	0.0121105203757234	5.277131445174986e-15
GSTT2B	33.0	0.0099980976431885	0.0039896679758971	9.026482592943148e-07
GUSB	2.0	-0.0552736885184217	0.0307016979944311	0.0004176397753582
HCLS1	3.0	0.0537594418519568	0.0522633183607287	0.0437886601376139
HDGF	27.0	-0.0060761556955449	0.004836381658097	0.0137998003610758
HEBP1	3.0	-0.0574751875240878	0.0221026513156828	3.4556061595592426e-07
HGFAC	23.0	-0.0287586021928226	0.017939615186839	0.0016777920859569
HGF	4.0	-0.0901559097368366	0.0697524668147589	0.0112986533861769
HLA-E	9.0	-0.0502747243662308	0.0263950856144928	0.0001890530717207
HS1BP3	6.0	0.0386816559031095	0.0277956846600583	0.0063793187583531
HS3ST3B1	11.0	-0.0197508439703737	0.014566616587713	0.0078708633026034
HYOU1	4.0	0.0470268086126413	0.0217090663890514	2.1780631845115825e-05
ICAM1	17.0	-0.0208227202662217	0.0109838769965583	0.000202660878516
ICAM5	27.0	-0.0064740698790465	0.0053599482876857	0.0179132407049223
IGF1R	8.0	-0.0245400490168044	0.0212067054032159	0.0233243550305027
IGFBP1	1.0	0.1032521565056017	0.0698689514743279	0.0037737114666273
IGFBP3	19.0	-0.0107887281864274	0.0093501566802045	0.023724820632828
IGFBP6	3.0	0.0431870036511383	0.0415844242056911	0.0417971280068053
IGHMBP2	1.0	0.1744064417836686	0.040994049889967	7.511879924201539e-17
IL10RB	22.0	0.0071991991907968	0.0053860344157986	0.0087976681408089
IL17D	19.0	0.0097661933821964	0.0092236719358268	0.0379602190348986
IL1RL1	20.0	0.010013354202036	0.0048437479483367	5.081271049191503e-05
IL1RN	7.0	0.0359944853427448	0.0155061124065242	5.370546905003053e-06
IL20	1.0	0.0828292729576589	0.0788020560881725	0.0393826033532287
IL34	22.0	0.0097691851810377	0.0063391187319662	0.0025231895390037
IL36G	2.0	0.0799528283257266	0.0417300654723607	0.0001731566894289
IL6ST	7.0	-0.0396009651297817	0.0315873723462487	0.0140007427976997
IL6	1.0	-0.0923880338124588	0.0847466493981058	0.0326201139413532
IMMT	3.0	0.0335724694352286	0.02563897076297	0.0102734996792863
INHBB	10.0	-0.0450013083461026	0.019472018668484	5.906518008065597e-06
INHBC	21.0	0.0327828223448567	0.0084797963556771	3.527014306418623e-14
INSR	2.0	0.1451995855834454	0.054074092210671	1.4173441116631346e-07
ITGAL	1.0	0.1547985112783743	0.0502951069572764	1.614453362177e-09
ITGAV	5.0	0.0406250616252252	0.0287136751742926	0.0055529642050667
ITIH4	10.0	0.0165910758383644	0.0137238165589896	0.0178124172546228
KAZALD1	23.0	0.0115144356942816	0.0066790284407942	0.0007275567962875
KCTD5	3.0	-0.0684841471053803	0.0540300375948175	0.0129792192379591
KITLG	1.0	0.1419477290265252	0.1139087962710358	0.0145875920652221
KRT19	2.0	-0.0423134824807557	0.0221637464627914	0.0001826373822147
KRT5	3.0	-0.0297073851837824	0.0291500039810831	0.0457733441605116
LACRT	1.0	-0.0729191984449308	0.0541909456494204	0.0083551395186346
LAT2	2.0	0.2167103661154798	0.1325834114155217	0.001356921005784
LDLRAP1	2.0	0.0938344363325115	0.0433874500635964	2.2460769164921745e-05
LEPR	9.0	0.0203991013532652	0.0168669411822759	0.0177664526924472
LGALS3	23.0	-0.0109964297137451	0.0071595823446444	0.0026092837826811
LGALS7	8.0	-0.0323202153667716	0.023186832829174	0.0062941295762582
LGALS8	4.0	-0.0162916590011391	0.013861533153199	0.0212442004327642
LILRA5	10.0	0.0170457480424304	0.0133581135325574	0.0123816368852716
LILRB2	25.0	0.0066844235329074	0.0056044576488268	0.0194034693963695
LMNB1	1.0	-0.1053553424570826	0.0749197263779436	0.0058470734355195
LMNB2	1.0	-0.1339875223310825	0.0780839576790671	0.0007703173896488
LMOD1	6.0	-0.0267681338095377	0.0148056741411097	0.0003946878821446
LMOD1	7.0	-0.0303189718711259	0.0186562851274744	0.0014462223747041
LMOD1	7.0	-0.026240586722803	0.0144930600942239	0.0003871350730739
LMOD1	6.0	-0.0288209647551424	0.0193501654469046	0.0035080953239349
LRP1	1.0	-0.1446077469297667	0.1077874822639129	0.0085501200909472
LTB	7.0	-0.0664604449083492	0.0409128396646077	0.0014530419684058
LY9	13.0	0.0069442230647078	0.006598577553537	0.0391441470373526
LYSMD3	1.0	-0.0830020131994595	0.0677677491629854	0.0163677642089916
MARCO	12.0	-0.023054748005487	0.0113912010291703	7.282557027845252e-05
MATN3	22.0	0.0096269187186124	0.0085862895032179	0.0279815203858989
MB	1.0	0.1641090019181162	0.0894410265229181	0.0003228187996387
MCEE	2.0	-0.0224007888169888	0.0222586912900163	0.0485511344733614
MCFD2	4.0	-0.0324467465052217	0.0311751625652934	0.041355784395425
MDH1	2.0	-0.0514764007890069	0.051475404562262	0.0499913568080505
MECR	2.0	-0.0651648174840675	0.0623934407008843	0.0406523109172455
MEGF9	10.0	0.0293034209903938	0.0101260408481507	1.4115613624423942e-08
MEP1B	27.0	0.0045056628586641	0.0038502041071193	0.0218094380910233
MERTK	7.0	0.0396095597890991	0.0134277384835345	7.396319698411904e-09
MESD	1.0	-0.1131059578244265	0.0788065512437678	0.00490722607426
METAP2	1.0	0.1298924635516294	0.0786604699949191	0.001209803413444
MFAP4	9.0	-0.0285138453120219	0.0161931052596133	0.0005579093285198
MICB	16.0	-0.0172938843105898	0.0143684160504903	0.0183210950439933
MIF	2.0	0.0860586673825266	0.0475968366511709	0.0003943628817923
MLN	18.0	0.0225075284347765	0.0078503963479024	1.9158806090350312e-08
MMP3	26.0	-0.0112407714385048	0.0090302086969022	0.0146953554141389
MMP9	4.0	0.1034680814151914	0.069288039070368	0.0034238629911667
MMUT	1.0	-0.041499547795997	0.0351541425818881	0.0206795406093036
MPI	4.0	-0.018339774394699	0.0150463898791243	0.0168938977518007
MSR1	15.0	0.0223992233234795	0.0093454573996876	2.630630669690768e-06
MYDGF	1.0	0.0471217931160412	0.0344560029215738	0.0073516097773509
MYOM2	2.0	0.0398911185768504	0.0329627616972752	0.0176936572254608
MZB1	2.0	-0.0441519508436174	0.0379409489798546	0.0225569966042407
NAA80	1.0	0.0738696170821901	0.0381303352021947	0.00014640255571
NADK	3.0	0.0696226078581289	0.0662485720503906	0.0394154953038053
NAPRT	12.0	0.0238845636327816	0.0144183227780055	0.0011670086547468
NBL1	4.0	-0.0272953985674008	0.0264541765175398	0.0431426366519676
NCAN	6.0	0.1760757967222528	0.114337101021548	0.0025416125506399
NFATC1	8.0	0.0205591008402647	0.0199109276240495	0.0429902052640296
NIT2	2.0	-0.0475853293014958	0.0394922154978909	0.0181932449825478
NMI	15.0	-0.022579900251386	0.0112266919359682	8.077541915485453e-05
NOS1	6.0	-0.0238607260442569	0.0203247162990785	0.0213920458961791
NOS3	1.0	0.149978539444089	0.0700610717896865	2.719838919970912e-05
NPC2	6.0	-0.028173015555413	0.0248757424384121	0.0264325177697733
NPPB	5.0	-0.0209674565769057	0.015771642809176	0.0091685960409665
NPTXR	8.0	0.0118728041511388	0.0071961819345112	0.0012217380817784
NRCAM	18.0	-0.0102458372782815	0.0087759432825377	0.0221210508798792
NRTN	1.0	0.1073428493360867	0.0641620873202283	0.0010414974616001
NT5E	17.0	0.0120606096185227	0.0075937063384505	0.0018523014706076
NTF4	1.0	-0.1531912447127428	0.1036951692606736	0.0037849132835187
NUB1	4.0	0.0217835211399102	0.0169362590373474	0.0117033783515775
NUDT16	3.0	-0.0379866839230899	0.0237235505182851	0.0016987509712991
NUDT2	9.0	-0.0359869252194914	0.0225813002641942	0.0017866863410129
OGFR	4.0	0.039891128831416	0.0302983809571819	0.0098641886880989
OPLAH	5.0	0.0202183614199503	0.0158227586330147	0.0122627028576927
ORM1	16.0	-0.0145773124630646	0.0132938392000116	0.0316160864376917
PALM2	12.0	0.0221520701466784	0.0210518904853222	0.0391667839809389
PARD3	2.0	0.0521647286471635	0.0416977094355807	0.0142063860811416
PARP1	1.0	-0.0659086322587155	0.0257501538772009	5.2565253208056e-07
PCDH12	19.0	-0.0099247891714031	0.0097750394169255	0.0465880243093124
PCDH7	5.0	0.0512236516668055	0.0245725514317399	4.392653881788289e-05
PCSK7	9.0	-0.140092739759514	0.1077562186570399	0.0108287939784432
PDIA3	1.0	-0.1024573067177054	0.0625104660879877	0.0013157453144354
PDLIM5	2.0	0.0886256141500209	0.0608948374370178	0.0043368565556027
PDZD2	5.0	0.0182574968307315	0.016410716423271	0.0292153358798258
PENK	14.0	-0.0198634032133366	0.0102113721352096	0.0001374911510724
PEPD	16.0	-0.0174483687714404	0.013358127445052	0.0104627155069365
PER3	21.0	0.0115491192254318	0.0085028747405933	0.0077633891752654
PFKFB2	5.0	0.0369700644553023	0.0208632467051632	0.0005143748263446
PGLYRP2	26.0	0.0053109076368578	0.0049077262222789	0.0339202309046023
PINLYP	32.0	-0.0069895709139078	0.0059741739052409	0.0218405064255992
PLA2G15	8.0	0.0254717396326798	0.0184068056979167	0.0066819945043192
PLA2G2A	22.0	-0.0094414101282742	0.0081718242465506	0.0235428697064346
PLA2G4A	3.0	0.0459199125100477	0.038795850613225	0.0203455418732891
PLAUR	5.0	-0.0184382049943143	0.0179374073937884	0.0439338296356657
PLEKHO1	1.0	-0.1355352156495219	0.0553395940639566	1.583942562863351e-06
PLG	17.0	-0.0357793598583237	0.0248415674650956	0.0047577764162896
PLIN3	1.0	0.0658640604296176	0.0500638376488644	0.0099207623721744
PLTP	10.0	-0.0919669816388969	0.0087174648859834	5.524244540551742e-95
PLXNB2	28.0	0.0190122499798811	0.0070157925797132	1.0875824342329498e-07
PNLIPRP2	27.0	0.0052802989369204	0.0044228772789254	0.0192854550745098
PON3	13.0	-0.0097171752610517	0.0089465639716912	0.0332687929432271
PPIF	1.0	-0.1381288380052897	0.111884790745774	0.0155314478523307
PPP1R14D	1.0	-0.0588354936174045	0.05484963604058	0.0355155502453709
PRDX3	1.0	0.0577318565717799	0.0525060226408547	0.031155932704545
PRG2	2.0	0.0785582473137267	0.0418678472037983	0.0002354174106801
PRKAR2A	1.0	-0.2547631099768699	0.0655892898572121	2.6766576129372353e-14
PRSS53	25.0	0.0147628574393738	0.0073365384764106	8.013854172395901e-05
PRTG	18.0	0.0092522785391178	0.0077416581693779	0.0191574763309853
PSMD5	1.0	-0.1810014950321066	0.0813254203359661	1.287235756896128e-05
PSMG4	5.0	0.019928370456198	0.0193840407683546	0.0439005197941238
PSRC1	4.0	0.0276374368173457	0.020461620526032	0.0081121764103178
PTPRH	24.0	0.005798375799183	0.0054067619535618	0.0355564686184605
PTPRK	3.0	0.0350524153654551	0.0344426319046143	0.0460755578915604
PTPRS	18.0	-0.019379533895364	0.0092964563984331	4.391655722448731e-05
PTX3	3.0	-0.0690755190380348	0.0375908481787517	0.00031623823011
RAB11FIP3	2.0	0.0545527405474583	0.0426862464682598	0.0122497435693017
RABGAP1L	1.0	-0.0509498856965991	0.044385045531307	0.0244554913317867
RALB	1.0	0.0568551571088192	0.0296029004705092	0.0001669731714136
RALY	1.0	0.1696199864790445	0.0455400288287038	2.8715955578053497e-13
RASSF2	4.0	-0.0269172862757593	0.0259364146783813	0.0419391043364772
RCOR1	1.0	-0.1036359733391523	0.0965623544147049	0.0354152173995006
REG3A	11.0	0.013186280455078	0.0104359220072447	0.0132658079296142
RHOC	1.0	0.1019730471710772	0.0901832009022958	0.0266754073088873
RILPL2	3.0	-0.0790937262636471	0.0599361213630457	0.0096961213851957
RNASET2	22.0	-0.0128561963778781	0.0088939022446126	0.0046085497978655
RNF149	6.0	0.0216934322026601	0.012594098055933	0.0007351710366171
RNF5	1.0	0.7929271618395708	0.1108638137768556	1.2023587054060728e-44
RSPO3	5.0	0.1239623318590872	0.0268786026301302	1.5754858533584732e-19
RTN4IP1	3.0	-0.0310061390519438	0.030437803312774	0.0458689584411918
RWDD1	1.0	-0.0396866193507984	0.0278753666110008	0.0052629246528479
S100A14	2.0	-0.0628928764737005	0.0563148802235145	0.0286010154259913
S100A16	2.0	-0.057854097791024	0.0294406385780873	0.0001173409710115
S100A3	3.0	-0.0395323718752254	0.0352530383840719	0.0279546239140057
SCRIB	1.0	-0.1063576785057299	0.0950238771849572	0.0282515558594808
SCRIB	1.0	-0.1009712460991062	0.0902114395813618	0.0282515558594808
SDC1	4.0	-0.1061426215773529	0.0525983842000477	7.645600306679858e-05
SELE	3.0	0.0386462175442228	0.0378522642256241	0.0453804175946736
SEMA3F	3.0	-0.0263200676257668	0.0236380674283959	0.0290812278846399
SEMA4D	5.0	0.0638249735403919	0.0431718084926061	0.0037596553630855
SEMA6C	1.0	-0.0843476418071963	0.03453287041212	1.689872167605068e-06
SERPINA1	5.0	-0.0432735818954199	0.0329607114367913	0.0100747787299023
SERPINC1	4.0	0.094923194150284	0.0907657594158204	0.0403863105072433
SERPINE1	5.0	-0.0420451410580515	0.036120457223521	0.0225194440180228
SERPINF1	17.0	-0.0193437887679173	0.012758268041169	0.0029614980003517
SERPINF2	4.0	-0.0820713744147708	0.0185866585263772	4.9469023544472626e-18
SETMAR	9.0	0.0134283179226415	0.0130888747336924	0.0443434069224692
SF3B4	1.0	0.2694168347071745	0.0625171836307313	2.999356948268423e-17
SFRP1	12.0	-0.0182899360369611	0.0115327457170054	0.0018810948121094
SH2B3	1.0	0.1297328082069933	0.0482099039354825	1.3322144874982833e-07
SH3GLB2	6.0	-0.021730955920572	0.0129369654578007	0.0009936329353665
SHBG	15.0	-0.0395947533260085	0.0180086071014749	1.6372168732567447e-05
SHH	2.0	0.065396456172017	0.0588486994661349	0.0294002346557025
SHMT1	14.0	-0.0104039275249642	0.0095648623027305	0.0330119047534676
SIRPA	36.0	-0.0063179680439274	0.003785889850435	0.0010721079308191
SLAMF6	3.0	-0.0159861472568707	0.0158012002224635	0.0473740142110425
SLC27A4	1.0	0.0814212044401713	0.0603286076391923	0.0081625338038615
SLC39A14	1.0	0.0355523979016613	0.0339175349179577	0.0399298194799128
SLC4A1	1.0	0.145620456472737	0.0579131266715467	8.292742722827363e-07
SLITRK6	7.0	-0.0089408918928267	0.0074731430896043	0.0190296229994882
SMPD3	1.0	-0.0862369198176799	0.0702045242986453	0.0160577950843917
SNCG	23.0	-0.008164540802656	0.0047565425744041	0.0007673435064828
SNX9	3.0	0.0407309502831519	0.0403004251232718	0.0475981740283035
SOD2	5.0	-0.0286497557671096	0.0198005589906324	0.0045688687777975
SPARCL1	16.0	0.0198167959188818	0.0141387459747347	0.0060119989845937
SPINK5	9.0	-0.0137130023235426	0.0133903209021641	0.0447249344238476
SPINK6	15.0	-0.0227139862059508	0.0195746783296188	0.0229457389844222
SPRED2	1.0	0.1207496612601811	0.0443145218209214	9.2602552768078e-08
STAB2	18.0	0.0089193896074914	0.0070104847353363	0.0126421483100606
STC1	3.0	0.0555275230989406	0.03767478862472	0.0038674707256078
STX4	1.0	0.2857307949216357	0.0765618558726385	2.5782282070938813e-13
SULT2A1	7.0	0.0373100587018912	0.0127046759430972	8.61464286803041e-09
SUSD1	5.0	-0.0249905248301205	0.0208431566934701	0.0187733858132324
SUSD4	12.0	0.0148138422579137	0.0101149958698037	0.0040981868827759
SV2A	1.0	0.0838515756660824	0.0202290465624439	4.495400623494293e-16
TCTN3	14.0	-0.0119077523976926	0.0103211978614245	0.0237414658292751
TEF	1.0	0.086007579982311	0.0464342375558404	0.000282982310583
TEK	17.0	0.0102429002949786	0.0065720432878371	0.0022523273134979
TFPI	17.0	-0.0159805472867999	0.0092751331646066	0.0007328828930627
TGFB1	8.0	-0.0178476568352975	0.0137122993672823	0.0107384397762227
THBD	13.0	0.0239459414424114	0.0152363527765219	0.0020672348279153
THBS4	11.0	0.0144934445526403	0.0112730989335133	0.0117386128050791
TIGAR	1.0	-0.1021307727618656	0.0576136673874438	0.000511884934249
TIMD4	9.0	-0.1405935189166163	0.0185679268559438	7.977245819208154e-50
TIMP4	11.0	0.0435738843551467	0.0231005226677967	0.000218081250441
TINAGL1	3.0	0.0557206230951137	0.0365358730853304	0.0027972427559095
TNC	10.0	0.0180585168598477	0.0123822290190353	0.0042563920632889
TNFAIP8	2.0	0.0525292922525078	0.0439809998586914	0.0192346360604477
TNFRSF12A	4.0	-0.044685992400458	0.0315921760004591	0.0055653292167617
TNFSF10	6.0	-0.0848994458712671	0.040832417671581	4.596201872581051e-05
TNFSF13	15.0	0.0334984666898426	0.0212769767795621	0.0020298928471985
TNFSF14	11.0	-0.009783304756163	0.0094370314004041	0.0421619219938764
TNF	5.0	-0.1487136037999442	0.0390536546342389	8.422583600313179e-14
TNF	5.0	-0.1381107655421544	0.0341814965026063	2.3865060026256215e-15
TNF	5.0	-0.1423828103584337	0.0234455515987487	1.1428997117730556e-32
TNF	4.0	-0.1215209945793568	0.0714762560599605	0.0008612779729998
TOR1AIP1	23.0	0.0089140913518893	0.0057747258432962	0.0024819596621199
TP53	1.0	0.2014323522457727	0.0546362725282769	4.970456234298526e-13
TPD52L2	1.0	0.0942147140863026	0.0821892350233089	0.0246543160551904
TPP1	8.0	-0.014402732989988	0.0142470928843984	0.0475451217327825
TPPP3	1.0	0.078150182056945	0.0495076702680116	0.0019750941979682
TRDMT1	2.0	0.0412238067680898	0.0201357782438077	6.003040681951507e-05
TRIAP1	1.0	0.1045680533087962	0.0936003918018431	0.0285486322414177
TRIM24	2.0	0.1078878530412722	0.0755166530738813	0.0051074180274516
TRIM26	1.0	0.1423057263064078	0.0819545984770042	0.0006656780340264
TXNDC15	17.0	0.0139882926805783	0.0058288585575746	2.555204444908904e-06
TXNDC5	4.0	0.0414832070881476	0.0303799395603286	0.0074430813893912
TXNDC9	1.0	-0.0973806906973948	0.0689543456234649	0.0056400137849069
TYMP	5.0	0.0254826211173502	0.0154547157139509	0.001230301926518
TYRO3	20.0	0.0175540406576923	0.0060151813014917	1.0661970829080296e-08
VASH1	3.0	-0.0246903959164766	0.0228059338016121	0.0338414775726641
VASN	8.0	0.0167665881532102	0.0103347262553435	0.0014736933808898
VAT1	2.0	-0.074539392426254	0.0542603395335627	0.0070913656033098
VMO1	30.0	0.0153433024473205	0.0071991189759816	2.9499108902176343e-05
VSIG2	5.0	0.0170828577851859	0.013648954801437	0.0141626625577938
VSIR	15.0	-0.011004912891696	0.0087230426343427	0.0134089700843965
VTI1A	4.0	0.1309078488052345	0.120334281115322	0.0329886129290458
WARS	3.0	0.0292320833809286	0.0164192488336578	0.0004839344732924
WASF3	2.0	-0.046120610854142	0.0397011156223794	0.0227908031089441
WASHC3	1.0	0.0745802348495292	0.0386097572843089	0.0001530802041148
WNT9A	6.0	0.0283268516212063	0.02667073362762	0.0373693221093534
YJU2	1.0	-0.0957215352356995	0.0675207472803901	0.0054591066567064
YOD1	2.0	0.0574915092247831	0.0279869258883554	5.666484640931296e-05
ZPR1	1.0	2.284878218376374	0.0621625094161048	0.0
