## Supplementary material for "A Mendelian randomization-based drug repurposing pipeline with integrated AI-facilitated prioritization: application to lipid traits and coronary artery disease": Supplementary File 3-all_methods_LDLsig.csv

Gene name	method	nsnp	b	se	pval
ABO	MR Egger	24.0	0.076034911710575	0.0153339735856765	5.8243442007539224e-05
ABO	Weighted median	24.0	0.0662223378453002	0.0068106508394574	2.3976224486322613e-22
ABO	Inverse variance weighted	24.0	0.0621846377005189	0.007733328890297	8.901988981030449e-16
ABO	Simple mode	24.0	0.0366178007426655	0.017015132562717	0.0421231281834946
ABO	Weighted mode	24.0	0.0935175594139018	0.0077068031500555	1.7690520226125465e-11
ACOX1	Wald ratio	1.0	0.1648345137678723	0.0226911331527584	3.7505869062531254e-13
ADM	MR Egger	3.0	-0.0473707247070911	0.0217922636890552	0.2744906395033849
ADM	Weighted median	3.0	-0.0520238168226507	0.0097194210668459	8.671693694908526e-08
ADM	Inverse variance weighted	3.0	-0.0523766069835699	0.0093160729593592	1.8856639769086612e-08
ADM	Simple mode	3.0	-0.0524540118809361	0.0129954696805261	0.0562508947723543
ADM	Weighted mode	3.0	-0.0517599900524099	0.0110796214716293	0.0428940606364293
ALDH2	Wald ratio	1.0	-0.4776017423239527	0.0453001980117908	5.470225706523009e-26
AMIGO1	Wald ratio	1.0	-0.3695008713974422	0.036778425115441	9.501980564867896e-24
ANGPTL3	MR Egger	10.0	0.0834628798878644	0.0398970245325173	0.0698052595597048
ANGPTL3	Weighted median	10.0	0.1267532034893094	0.0127023118852083	1.888292631140044e-23
ANGPTL3	Inverse variance weighted	10.0	0.0949422316620123	0.0219718148093656	1.5525896757749917e-05
ANGPTL3	Simple mode	10.0	0.1445738658345043	0.023985026113695	0.0001957523560462
ANGPTL3	Weighted mode	10.0	0.1332043441659282	0.0090440735756389	1.3220187147493928e-07
APOE	MR Egger	25.0	-0.452244475159645	0.0860280989993171	2.471758680758045e-05
APOE	Weighted median	25.0	-0.1686454732150166	0.0105711771232833	2.7010402826174295e-57
APOE	Inverse variance weighted	25.0	-0.3182406637760003	0.0543419645702515	4.734073957768181e-09
APOE	Simple mode	25.0	-0.207182982496854	0.0168696186355144	7.723152839520411e-12
APOE	Weighted mode	25.0	-0.1543763037390184	0.0052910081000322	2.947881920156051e-20
ASGR1	MR Egger	5.0	0.170946049459031	0.0640505096686314	0.0757597135976579
ASGR1	Weighted median	5.0	0.1716966526059319	0.013283580567734	3.232735732885578e-38
ASGR1	Inverse variance weighted	5.0	0.1674134964053536	0.0244799309211387	7.985598534174108e-12
ASGR1	Simple mode	5.0	0.1539201759965872	0.0353541756515149	0.0121221970307486
ASGR1	Weighted mode	5.0	0.1784649280467117	0.0140124061977789	0.0002189521464838
BLMH	MR Egger	18.0	-0.021413865924969	0.0126676236204217	0.1103285510904442
BLMH	Weighted median	18.0	-0.0335084781730776	0.0060368694904665	2.8462866134904213e-08
BLMH	Inverse variance weighted	18.0	-0.0254103813859129	0.0055570318912892	4.815861512951352e-06
BLMH	Simple mode	18.0	-0.0088306690334145	0.0120822990824143	0.4748083130503043
BLMH	Weighted mode	18.0	-0.0340200715137851	0.0057126859855931	1.5665784880423445e-05
BLOC1S3	Wald ratio	1.0	-0.2624232948280693	0.0502043536869052	1.7218720077741384e-07
BRAP	Wald ratio	1.0	-0.6555074082712398	0.0477544406663147	7.033209443341554e-43
CA11	Wald ratio	1.0	-0.1408269894526881	0.0264206191419193	9.810864796905409e-08
CCND2	Wald ratio	1.0	-0.2981539874693245	0.0464346526644822	1.354379202076618e-10
CD300LG	MR Egger	8.0	0.0366935568160894	0.0083437306155745	0.0045795327266051
CD300LG	Weighted median	8.0	0.0365649779935855	0.0065339071983261	2.1911514025367583e-08
CD300LG	Inverse variance weighted	8.0	0.0325071622141711	0.0067426142933537	1.427321996751953e-06
CD300LG	Simple mode	8.0	0.034930611065993	0.0177148215563566	0.0892501966079573
CD300LG	Weighted mode	8.0	0.0364019568135802	0.0068123882877901	0.0010716995568381
CELSR2	MR Egger	21.0	-0.3564163484856758	0.0499487807717772	8.767692606584911e-07
CELSR2	Weighted median	21.0	-0.1829015249425142	0.0169759608343405	4.5598094958869855e-27
CELSR2	Inverse variance weighted	21.0	-0.2751953519299994	0.0229004908065526	2.892611580779757e-33
CELSR2	Simple mode	21.0	-0.1529355303470927	0.0149465078597538	2.147699480514499e-09
CELSR2	Weighted mode	21.0	-0.141032801212914	0.0119469751436406	1.8153269059288458e-10
CERT	Wald ratio	1.0	0.348375849326499	0.0307075734096237	7.857218289038718e-30
CLPS	MR Egger	19.0	0.0073172423235552	0.0164394745481403	0.661861556900929
CLPS	Weighted median	19.0	0.0164340107972505	0.004381721605177	0.0001764238553444
CLPS	Inverse variance weighted	19.0	0.0181899589439279	0.0040816837556887	8.331475959068584e-06
CLPS	Simple mode	19.0	0.0092739918342115	0.0070654478477055	0.2058140735580458
CLPS	Weighted mode	19.0	0.01738224280074	0.0043010595939843	0.0007658911960677
CRELD2	MR Egger	12.0	0.0175342761468652	0.0073596633781468	0.0384490197612916
CRELD2	Weighted median	12.0	0.0201525067335521	0.0050147347423184	5.8530413728482e-05
CRELD2	Inverse variance weighted	12.0	0.0188338690643512	0.0043632961915625	1.585718690109578e-05
CRELD2	Simple mode	12.0	0.0300244318574131	0.0096263338271444	0.009767583092195
CRELD2	Weighted mode	12.0	0.0208250678192703	0.0044963334552256	0.0007265512069126
CTF1	Wald ratio	1.0	-0.203883495145631	0.031780034718014	1.4039962141415742e-10
EFNA1	MR Egger	11.0	-0.0228777333238355	0.0202497141291458	0.2877789651477732
EFNA1	Weighted median	11.0	-0.0358433899727092	0.0065886676952165	5.323348821897127e-08
EFNA1	Inverse variance weighted	11.0	-0.0373618122958113	0.0072867770398709	2.938583442489986e-07
EFNA1	Simple mode	11.0	-0.0402008003154161	0.0134915629622047	0.0138147900598353
EFNA1	Weighted mode	11.0	-0.035817309478428	0.0066869857064002	0.0003207277039972
EGF	MR Egger	3.0	-0.0875383699717794	0.0861346927718277	0.4948547622281203
EGF	Weighted median	3.0	-0.0573557352405926	0.0125743419342637	5.083038700320352e-06
EGF	Inverse variance weighted	3.0	-0.0569211384731113	0.0116925784337868	1.1265206684059602e-06
EGF	Simple mode	3.0	-0.0638058126340056	0.0209351575211856	0.0928968780993615
EGF	Weighted mode	3.0	-0.0581734566151815	0.0130868263169364	0.0470639550847478
ERI1	Wald ratio	1.0	0.1434079988962767	0.0241449312495864	2.859519234482683e-09
EXTL1	MR Egger	14.0	-0.0254010953228965	0.0207953848360801	0.2453598087429618
EXTL1	Weighted median	14.0	-0.0317241311869721	0.0066116313066675	1.600734801487816e-06
EXTL1	Inverse variance weighted	14.0	-0.0342206197380541	0.0073739499310318	3.471556573700741e-06
EXTL1	Simple mode	14.0	-0.0184435307972419	0.0131008153454954	0.1826468065996876
EXTL1	Weighted mode	14.0	-0.0321978990029726	0.006759893457541	0.0003706117291971
FN1	MR Egger	11.0	0.0559219953773622	0.0209223299984046	0.025503590185472
FN1	Weighted median	11.0	0.0443592035577146	0.0067827902071702	6.1533656626073e-11
FN1	Inverse variance weighted	11.0	0.0401106181372032	0.0081691408496003	9.106862906729856e-07
FN1	Simple mode	11.0	0.0527177104688794	0.0180010859572801	0.0150772384015875
FN1	Weighted mode	11.0	0.0468144072309257	0.0070879811686621	6.041999814439792e-05
FURIN	MR Egger	6.0	-0.0400015666393043	0.0157322345720224	0.0638011015850446
FURIN	Weighted median	6.0	-0.0404650567905318	0.0096555807906148	2.779156609684915e-05
FURIN	Inverse variance weighted	6.0	-0.0416511182407672	0.0088842973614653	2.7565567000086724e-06
FURIN	Simple mode	6.0	-0.0472961252041543	0.0179902391604302	0.0465900441483548
FURIN	Weighted mode	6.0	-0.0398063662414021	0.009670799031561	0.0092085134299114
GIPC2	MR Egger	11.0	0.0453011907202783	0.0149902829766486	0.0144316126756192
GIPC2	Weighted median	11.0	0.0314827721100072	0.0086491063282009	0.000272634971166
GIPC2	Inverse variance weighted	11.0	0.0289588043027057	0.006810880721751	2.120172571606961e-05
GIPC2	Simple mode	11.0	0.0261814681911603	0.015619995970095	0.1246434573589072
GIPC2	Weighted mode	11.0	0.0316603278808497	0.0083611285088574	0.0035631328533719
IGFBP7	MR Egger	19.0	0.0305789573457801	0.0080035927417813	0.001368107836331
IGFBP7	Weighted median	19.0	0.0213536038113619	0.0058649316923873	0.0002716913301664
IGFBP7	Inverse variance weighted	19.0	0.0202278997204284	0.0047151661855351	1.7870096902688686e-05
IGFBP7	Simple mode	19.0	0.0241401313258444	0.0107299640040194	0.0372111184458161
IGFBP7	Weighted mode	19.0	0.0218592237681882	0.0053235371928758	0.00066309135296
IL1RN	MR Egger	7.0	0.0382561229260325	0.0158767755866264	0.0608967786991683
IL1RN	Weighted median	7.0	0.0365334410502831	0.0066615943173786	4.1537094442445814e-08
IL1RN	Inverse variance weighted	7.0	0.0347070949116944	0.0062081219019021	2.2629290955482993e-08
IL1RN	Simple mode	7.0	-0.0005822948924844	0.0148399354544926	0.9699733678383996
IL1RN	Weighted mode	7.0	0.0377416278240139	0.0067210861230572	0.0013614480757441
INHBB	MR Egger	10.0	-0.0301022515906683	0.0205203701573513	0.1805684989313769
INHBB	Weighted median	10.0	-0.0515987218486609	0.0068953589146416	7.258467052398379e-14
INHBB	Inverse variance weighted	10.0	-0.0562428730745978	0.0071643310432747	4.147084394342567e-15
INHBB	Simple mode	10.0	-0.0628810754956123	0.0180109471120151	0.0068165129951078
INHBB	Weighted mode	10.0	-0.0502081839961182	0.0075837293819144	9.696172360485232e-05
ITIH1	Wald ratio	1.0	-0.058903079051327	0.0121203953279424	1.1748570165971552e-06
ITIH3	MR Egger	6.0	0.0397557024855025	0.0147483204561929	0.054341039943369
ITIH3	Weighted median	6.0	0.0299701681643455	0.0066413443175775	6.401781815989224e-06
ITIH3	Inverse variance weighted	6.0	0.0284843522053762	0.0063660155764996	7.661197775105136e-06
ITIH3	Simple mode	6.0	0.0191148043628114	0.0153685340346105	0.2687182236388589
ITIH3	Weighted mode	6.0	0.0313660096035231	0.0067604000389864	0.005634374907781
KRT18	Wald ratio	1.0	0.1780938729234644	0.0359799403575612	7.428592044469361e-07
KYAT1	Inverse variance weighted	2.0	-0.0888127621284037	0.0124848778761582	1.130325225852449e-12
LDLR	Wald ratio	1.0	0.2550755758006161	0.0396772322910582	1.2864539131074218e-10
LPA	MR Egger	30.0	0.1055728159037423	0.0253435300389156	0.0002690820217659
LPA	Weighted median	30.0	0.0374208263331818	0.0046491946645948	8.355271625665382e-16
LPA	Inverse variance weighted	30.0	0.0535591110497363	0.0114564052959046	2.9390157638062613e-06
LPA	Simple mode	30.0	0.0289329792491279	0.0128922189616807	0.032618096572843
LPA	Weighted mode	30.0	0.0348598457616264	0.0040895086866925	2.164947399916617e-09
LRRFIP1	Inverse variance weighted	2.0	0.1182356549158914	0.0233179244382963	3.9658248865233723e-07
MIA	MR Egger	15.0	-0.0115734602601167	0.0057825658956046	0.0666681759705419
MIA	Weighted median	15.0	-0.0207824824528309	0.0047899063323866	1.432578074372257e-05
MIA	Inverse variance weighted	15.0	-0.0214204911474625	0.004561182458556	2.6497038773628717e-06
MIA	Simple mode	15.0	-0.0291957719726779	0.0091122768557461	0.0063696155752471
MIA	Weighted mode	15.0	-0.0177000639006916	0.0043679751922314	0.0011880444296843
MPI	MR Egger	4.0	0.0239937984618648	0.0352721061320852	0.5665305424206186
MPI	Weighted median	4.0	0.0593641036466309	0.0086535448350763	6.881677420494497e-12
MPI	Inverse variance weighted	4.0	0.0590635904608442	0.0107258293384064	3.656871822946921e-08
MPI	Simple mode	4.0	0.0684906066841995	0.0225523278497069	0.0560015526978904
MPI	Weighted mode	4.0	0.061120507206508	0.0088133961910082	0.0061482303298299
OMG	Wald ratio	1.0	0.1397661005575881	0.0203301592880765	6.2070003514349975e-12
OPLAH	MR Egger	5.0	0.0930757720222027	0.0397457311514462	0.1010579105574138
OPLAH	Weighted median	5.0	0.0942559318046315	0.0093415381640934	6.118207885290609e-24
OPLAH	Inverse variance weighted	5.0	0.0923535401575078	0.0082096784173561	2.3330686469653568e-29
OPLAH	Simple mode	5.0	0.0904272653241142	0.0209381140146801	0.012459317469302
OPLAH	Weighted mode	5.0	0.0953113024054957	0.0096972860518054	0.0006008723912295
OSM	Wald ratio	1.0	-0.1767682347130087	0.0287135186237591	7.447720182188822e-10
PCSK9	MR Egger	9.0	0.3727222404386363	0.0184270257466551	1.8085853627788938e-07
PCSK9	Weighted median	9.0	0.3731279410992373	0.0098772049691588	0.0
PCSK9	Inverse variance weighted	9.0	0.3745409703403066	0.0126568883858163	1.9013848001686287e-192
PCSK9	Simple mode	9.0	0.3623883895497201	0.0227484288915485	2.4148855513832877e-07
PCSK9	Weighted mode	9.0	0.3716068149583866	0.0096465012808655	2.2651713315985723e-10
PF4	Inverse variance weighted	2.0	-0.0823362894862906	0.0192835935637958	1.956846449084346e-05
PHLDB1	Wald ratio	1.0	0.2857808237407678	0.0380393461529931	5.788958854664782e-14
PKN3	MR Egger	3.0	-0.1941065996603961	0.0380992063235823	0.1233870389270035
PKN3	Weighted median	3.0	-0.1213963932989481	0.0128429658834799	3.312619643877577e-21
PKN3	Inverse variance weighted	3.0	-0.1203580730640743	0.0226866623485373	1.125279890946552e-07
PKN3	Simple mode	3.0	-0.0775555544611686	0.0519550985229029	0.2740562973050711
PKN3	Weighted mode	3.0	-0.1269194396511345	0.0130832978905294	0.0104597750631162
PNLIPRP2	MR Egger	27.0	0.020453588886058	0.0037712586363755	1.2508108466667042e-05
PNLIPRP2	Weighted median	27.0	0.0170230973047362	0.0029927893790455	1.2850783683583998e-08
PNLIPRP2	Inverse variance weighted	27.0	0.0159824222264838	0.0022012710695012	3.855407894231183e-13
PNLIPRP2	Simple mode	27.0	0.016058439053818	0.0041050758976629	0.0005880981090406
PNLIPRP2	Weighted mode	27.0	0.0168007444801776	0.0028658950925928	3.514208859404646e-06
PPCDC	MR Egger	6.0	-0.0172083265014484	0.0073459101701797	0.0791553366713204
PPCDC	Weighted median	6.0	-0.0243796850395297	0.0053746554783667	5.731865537500473e-06
PPCDC	Inverse variance weighted	6.0	-0.02568295721984	0.0060304489485103	2.0545390356979123e-05
PPCDC	Simple mode	6.0	-0.0389981049690056	0.0131531019728723	0.0313397257232347
PPCDC	Weighted mode	6.0	-0.0243612682747662	0.0054700601124141	0.006680198945784
PRKD2	Wald ratio	1.0	0.167828179189804	0.0385174161318027	1.317354191912574e-05
RNF5	Wald ratio	1.0	0.364669409379139	0.0570683451129317	1.6583473938573356e-10
RSPO3	MR Egger	5.0	0.1000425438182334	0.0305836156001466	0.0467376829246459
RSPO3	Weighted median	5.0	0.0538505201712442	0.0099934216863226	7.100991107395208e-08
RSPO3	Inverse variance weighted	5.0	0.0483427725477113	0.0103299053106876	2.8703538122924295e-06
RSPO3	Simple mode	5.0	0.0502322449325082	0.0175533480009468	0.045851204678394
RSPO3	Weighted mode	5.0	0.0538773131507165	0.0098215879102663	0.0053787580370437
SERPINA1	MR Egger	5.0	-0.1403423242068072	0.0115007128765947	0.0011848904587979
SERPINA1	Weighted median	5.0	-0.1346868678127189	0.0108316024028869	1.6954358369490258e-35
SERPINA1	Inverse variance weighted	5.0	-0.1296019662665259	0.0105465175575724	1.0429289421195594e-34
SERPINA1	Simple mode	5.0	-0.1342173961953827	0.0177035893953179	0.001623287114842
SERPINA1	Weighted mode	5.0	-0.1372674983174424	0.0104018070928273	0.0001904891810221
SH2B3	Wald ratio	1.0	-0.2638562194856792	0.0250291553833685	5.533666020138458e-26
SHMT1	MR Egger	14.0	0.0140786314690185	0.0141956116605455	0.3408922638453624
SHMT1	Weighted median	14.0	-0.0149206349615205	0.0042463764422731	0.0004418559515786
SHMT1	Inverse variance weighted	14.0	-0.0122952049809006	0.0027188839359343	6.12142289501035e-06
SHMT1	Simple mode	14.0	-0.0072315913047861	0.0070561578511664	0.3241213803983531
SHMT1	Weighted mode	14.0	-0.0170494531605973	0.0035499577156014	0.0003451539147798
SMAD5	Wald ratio	1.0	0.2278479130585621	0.0491077599143141	3.4882458799557136e-06
SOD1	Wald ratio	1.0	0.1670182060958266	0.0273920613774551	1.0786042061748887e-09
SORCS2	MR Egger	29.0	-0.0361220890857437	0.0061790374664098	3.1783677678606685e-06
SORCS2	Weighted median	29.0	-0.0261679053088326	0.0053300796918846	9.131946448980388e-07
SORCS2	Inverse variance weighted	29.0	-0.0253002582339359	0.0036959201079952	7.623268346622959e-12
SORCS2	Simple mode	29.0	-0.0160266428233335	0.0100263817974727	0.121168637250664
SORCS2	Weighted mode	29.0	-0.0258370289310265	0.0051443190293851	2.6082988866945097e-05
ST13	Wald ratio	1.0	-0.1635175720924192	0.0307450863995993	1.0462939783135769e-07
STX4	Wald ratio	1.0	0.2520969169715642	0.0397292093773618	2.2187758306058384e-10
THOP1	MR Egger	7.0	0.0715131348830906	0.0115586236448897	0.001608536067172
THOP1	Weighted median	7.0	0.0565591660490451	0.0067529903500718	5.5024808194163505e-17
THOP1	Inverse variance weighted	7.0	0.054582704659716	0.0063890628968029	1.3061487174774396e-17
THOP1	Simple mode	7.0	0.0376768533673915	0.0201209686599887	0.1102933142739874
THOP1	Weighted mode	7.0	0.0573551634062577	0.0072339674257735	0.0002138365588575
TIMD4	MR Egger	9.0	-0.1533617744176551	0.025580899229008	0.000544878622868
TIMD4	Weighted median	9.0	-0.1364630800295372	0.0086384001083172	3.2491949387858837e-56
TIMD4	Inverse variance weighted	9.0	-0.1331941470494869	0.0098701690622167	1.6822806690117644e-41
TIMD4	Simple mode	9.0	-0.1303854372926961	0.0221185909205028	0.0003638581876372
TIMD4	Weighted mode	9.0	-0.1373421983035592	0.0086714942611723	2.526054675408797e-07
TNC	MR Egger	10.0	0.0234858918213687	0.0120817454070396	0.0878137016862236
TNC	Weighted median	10.0	0.0256668874876073	0.0063987651789581	6.040448329034806e-05
TNC	Inverse variance weighted	10.0	0.0233367759028872	0.005290484856826	1.028541531405389e-05
TNC	Simple mode	10.0	0.0024659876637	0.0124292124586282	0.8471393864264586
TNC	Weighted mode	10.0	0.0270760598710085	0.0066093212974358	0.0026901551812577
TNN	MR Egger	24.0	0.0094779283652067	0.0045186676455156	0.0476590080057659
TNN	Weighted median	24.0	0.0098690489238434	0.0030764323145787	0.0013368354727927
TNN	Inverse variance weighted	24.0	0.0092553988462071	0.0021561376450809	1.7660685143166848e-05
TNN	Simple mode	24.0	0.0084585802327027	0.0047611093781304	0.0888652031087146
TNN	Weighted mode	24.0	0.0084585802327027	0.0028612721329492	0.007080315622036
TP53	Wald ratio	1.0	0.1820292419515989	0.0283485237924538	1.3527631113269814e-10
TRDMT1	Inverse variance weighted	2.0	0.0724210184410638	0.0104537071603881	4.274857229868041e-12
TRIAP1	Wald ratio	1.0	0.2115106632433475	0.0488136121458571	1.4707355960223437e-05
ULBP2	MR Egger	18.0	0.0177734431287597	0.0053226309696216	0.0041607779828455
ULBP2	Weighted median	18.0	0.0164241998336565	0.0037554760177594	1.2232613974041947e-05
ULBP2	Inverse variance weighted	18.0	0.0136506062864425	0.0029940314563922	5.133104803723119e-06
ULBP2	Simple mode	18.0	0.0096274108770227	0.0062256282997036	0.1404167123054325
ULBP2	Weighted mode	18.0	0.0157742143604401	0.0033870330983188	0.0002258097647556
UROD	MR Egger	16.0	0.0145640027744771	0.01196020434589	0.2434624627815575
UROD	Weighted median	16.0	0.0221618475820256	0.0058706235920743	0.0001599810393354
UROD	Inverse variance weighted	16.0	0.0270939963601241	0.0054870742884368	7.901464437304536e-07
UROD	Simple mode	16.0	0.01922522759342	0.0097491980942719	0.0673422750424115
UROD	Weighted mode	16.0	0.0236174842486609	0.0052076996889269	0.0003947148687503
USP8	Wald ratio	1.0	0.1026173788860815	0.0234340327364605	1.1923097878195375e-05
VMO1	MR Egger	30.0	0.0152799234507006	0.0061800941969094	0.0197593637604714
VMO1	Weighted median	30.0	0.0188476698992594	0.0050575271541204	0.0001940360851766
VMO1	Inverse variance weighted	30.0	0.0175749151817089	0.0034832658242044	4.522706968704973e-07
VMO1	Simple mode	30.0	0.0095215155813377	0.0082121284235226	0.2557323722668774
VMO1	Weighted mode	30.0	0.0164466387136801	0.0053024023445937	0.0042594895664073
WASHC3	Wald ratio	1.0	-0.1034227940282046	0.0200165432679441	2.380519809393917e-07
WFIKKN2	MR Egger	30.0	0.0081680397000522	0.0050077655273675	0.1140732995430927
WFIKKN2	Weighted median	30.0	0.0104461841673337	0.0038503213097968	0.0066663392321827
WFIKKN2	Inverse variance weighted	30.0	0.0123587852903205	0.0028824684053225	1.806382773408412e-05
WFIKKN2	Simple mode	30.0	0.0151408819965649	0.0075845300241001	0.0553681658156046
WFIKKN2	Weighted mode	30.0	0.0104159550551928	0.0033200155814109	0.0038925156970132
ZPR1	Wald ratio	1.0	0.3695758406891623	0.0323599173314275	3.292251468151051e-30
