## Supplementary material for "A Mendelian randomization-based drug repurposing pipeline with integrated AI-facilitated prioritization: application to lipid traits and coronary artery disease": Supplementary File 4-all_methods_TGsig.csv

Gene name	method	nsnp	b	se	pval
AARSD1	Wald ratio	1.0	0.066690060078535	0.0134641997250514	7.302556673721121e-07
ACE	MR Egger	22.0	0.0135927795207721	0.0097327507387436	0.1778405948615688
ACE	Weighted median	22.0	0.0227995906057053	0.0045772492022688	6.323423641578136e-07
ACE	Inverse variance weighted	22.0	0.0234669255876766	0.0039042011140816	1.8474032260849554e-09
ACE	Simple mode	22.0	0.010396265405373	0.0128591734648585	0.4278841260648499
ACE	Weighted mode	22.0	0.0223988740633789	0.0048352050993539	0.0001433621675175
ACOX1	Wald ratio	1.0	0.1092489911889223	0.022295207809286	9.578256544835104e-07
AKR1C4	Wald ratio	1.0	0.2751999882575702	0.0310750194483993	8.294606963160127e-19
ALDH2	Wald ratio	1.0	0.2317187468393407	0.0445200630221409	1.941886720607677e-07
AMN	MR Egger	20.0	-0.0253161764708925	0.0114741086242591	0.0405894572895314
AMN	Weighted median	20.0	-0.0148634591311019	0.0047527657067836	0.0017640276922074
AMN	Inverse variance weighted	20.0	-0.0174898233776894	0.0033550803755832	1.8587381104492852e-07
AMN	Simple mode	20.0	-0.0290870850459725	0.0086766330588027	0.0033460700024257
AMN	Weighted mode	20.0	-0.0168746592645484	0.0046312733446758	0.0017280106786526
ANGPTL3	MR Egger	10.0	0.1329127895853212	0.061427818984861	0.0624261896027521
ANGPTL3	Weighted median	10.0	0.2402107891104465	0.0205624274675073	1.574983245844117e-31
ANGPTL3	Inverse variance weighted	10.0	0.176124290591274	0.0351363738481114	5.370181123898509e-07
ANGPTL3	Simple mode	10.0	0.2306415692910008	0.0371035953731515	0.0001558177335019
ANGPTL3	Weighted mode	10.0	0.2412176901499873	0.0099813167106976	1.7010094082285511e-09
APOC1	MR Egger	14.0	0.4177361904739693	0.0529762724960364	4.357368230595968e-06
APOC1	Weighted median	14.0	0.2973393344716882	0.0130534199430818	7.464935130858053e-115
APOC1	Inverse variance weighted	14.0	0.3130368345681527	0.0315616750073918	3.467551366865725e-23
APOC1	Simple mode	14.0	0.2277523986793506	0.079388446023969	0.0131725064553508
APOC1	Weighted mode	14.0	0.3081067554212642	0.0125475703113588	2.8132537923919313e-12
APOH	MR Egger	14.0	0.0379342523424137	0.0050215649490223	6.728120359498786e-06
APOH	Weighted median	14.0	0.034248083050353	0.0044153520483246	8.724223408598196e-15
APOH	Inverse variance weighted	14.0	0.0339070181032503	0.0038209263840498	7.054508978749194e-19
APOH	Simple mode	14.0	0.0360777657881512	0.006411642759514	8.24317566739428e-05
APOH	Weighted mode	14.0	0.0347540681620863	0.0039213839142676	7.163535688127355e-07
ASGR1	MR Egger	5.0	0.0250347725378111	0.0227566494307984	0.3516428762999543
ASGR1	Weighted median	5.0	0.0534465120641204	0.0108411236547625	8.223845225517612e-07
ASGR1	Inverse variance weighted	5.0	0.0548742702539602	0.0110054061083925	6.160404297550021e-07
ASGR1	Simple mode	5.0	0.0497776675349789	0.0239782538306017	0.1065099903037476
ASGR1	Weighted mode	5.0	0.0535795788406308	0.011144022861132	0.0085983328576099
ATP5IF1	Wald ratio	1.0	0.0698478299856528	0.0154267395982783	5.962584332128602e-06
AXL	MR Egger	12.0	0.0683097842980279	0.0304792449290011	0.0489053882107949
AXL	Weighted median	12.0	0.0515478715169325	0.0093286999549588	3.2811955007860544e-08
AXL	Inverse variance weighted	12.0	0.0486161721918139	0.009541441232523	3.482536482666346e-07
AXL	Simple mode	12.0	-0.004108367233089	0.0262497278093313	0.8784659039747038
AXL	Weighted mode	12.0	0.0532287111428851	0.0086807598419814	7.395629571810076e-05
BOLA1	Wald ratio	1.0	0.1181932572117884	0.0158907884611384	1.0233929808243825e-13
BRAP	Wald ratio	1.0	0.236055878128721	0.046693590955403	4.294366899358672e-07
CA11	Wald ratio	1.0	-0.1442069205260506	0.0260298959850949	3.0238561195901614e-08
CASP10	Inverse variance weighted	2.0	0.0410055509545461	0.0088923973171761	4.001500548991027e-06
CCND2	Wald ratio	1.0	-0.6989210457767235	0.0457329896765879	9.980617962754448e-53
CD300LG	MR Egger	8.0	-0.1611011582339663	0.0133634746457288	1.9773542554463615e-05
CD300LG	Weighted median	8.0	-0.1670286031121759	0.0072735606558006	1.0727046607332333e-116
CD300LG	Inverse variance weighted	8.0	-0.167758801446909	0.0107912503125629	1.6984306955582248e-54
CD300LG	Simple mode	8.0	-0.2038576800247244	0.0270644354669503	0.0001336283139923
CD300LG	Weighted mode	8.0	-0.1648451598520769	0.0078576428988841	1.4059304339451046e-07
CELSR2	MR Egger	21.0	-0.0279657115465928	0.010457451062943	0.0149990585101771
CELSR2	Weighted median	21.0	-0.0240193477054412	0.0049281413433628	1.0940743919993496e-06
CELSR2	Inverse variance weighted	21.0	-0.0194705690456481	0.0045362963340769	1.769329358947712e-05
CELSR2	Simple mode	21.0	-0.0332371971197053	0.0153861987352146	0.043072723345453
CELSR2	Weighted mode	21.0	-0.0256308074281135	0.0050251818762016	5.457975907951641e-05
CFI	MR Egger	8.0	-0.0004981627684077	0.0253171682454774	0.9849391635939008
CFI	Weighted median	8.0	0.0357627890069208	0.0070169555395152	3.457628121660422e-07
CFI	Inverse variance weighted	8.0	0.0391663865858958	0.0073072889224972	8.326495978199218e-08
CFI	Simple mode	8.0	0.0390202692228422	0.0194518470264654	0.0848658764101675
CFI	Weighted mode	8.0	0.0352598714100307	0.0074205070153708	0.0020794522723247
CKMT1A	Wald ratio	1.0	-0.0627590994062018	0.0133290493732131	2.496133720249376e-06
CRELD2	MR Egger	12.0	0.0237562595446032	0.0103917365172709	0.0453154077317612
CRELD2	Weighted median	12.0	0.0344003045998349	0.0066468998619102	2.274343841869835e-07
CRELD2	Inverse variance weighted	12.0	0.0309251861519757	0.0063745879652491	1.2264053803712122e-06
CRELD2	Simple mode	12.0	0.0500082386115539	0.0152022998365999	0.0072108929096482
CRELD2	Weighted mode	12.0	0.0370265090661221	0.0059310781094874	6.3238554032965e-05
CTF1	Wald ratio	1.0	-0.2162809213139146	0.0312467719891632	4.462414467260338e-12
CXCL16	MR Egger	9.0	0.0358822811338173	0.0265211982094264	0.2181341273351753
CXCL16	Weighted median	9.0	0.0410321188350113	0.01094342958256	0.0001772049538569
CXCL16	Inverse variance weighted	9.0	0.0354292505365126	0.0083033132014317	1.982246969755052e-05
CXCL16	Simple mode	9.0	0.0160511485861873	0.018459522522778	0.4098851796950188
CXCL16	Weighted mode	9.0	0.045874591443195	0.0116608137984848	0.004331763662584
DDX58	MR Egger	14.0	0.0147197173125835	0.0085948783949956	0.1124777958520205
DDX58	Weighted median	14.0	0.0232622199769589	0.0059137809964867	8.369648642471983e-05
DDX58	Inverse variance weighted	14.0	0.0240834627718983	0.0048243114799872	5.97251983472732e-07
DDX58	Simple mode	14.0	0.0217677380644705	0.0123149691825702	0.1005790562994938
DDX58	Weighted mode	14.0	0.0225789882782823	0.0062076039345493	0.0030093881763555
DUSP13	MR Egger	6.0	-0.0134099604480793	0.0406726678299118	0.758166453077181
DUSP13	Weighted median	6.0	-0.0268291954318461	0.0061897053627602	1.4610063555888734e-05
DUSP13	Inverse variance weighted	6.0	-0.0275262485862486	0.0057700635027473	1.8374378565708224e-06
DUSP13	Simple mode	6.0	-0.0309654256770122	0.0170863976071687	0.1296903888048613
DUSP13	Weighted mode	6.0	-0.0262743977046886	0.0058484427827013	0.0064436544546477
ERI1	Wald ratio	1.0	-0.1520744787934503	0.0237652448252414	1.5636866353527864e-10
EXTL1	MR Egger	14.0	-0.0493769705719579	0.0191054114647486	0.0239010671051971
EXTL1	Weighted median	14.0	-0.0363301501316761	0.0066717765532823	5.1703980874119444e-08
EXTL1	Inverse variance weighted	14.0	-0.0318230416376662	0.0069835720922448	5.192820770601231e-06
EXTL1	Simple mode	14.0	-0.0253383830720628	0.0184523414217464	0.1929179132439963
EXTL1	Weighted mode	14.0	-0.0347934028983401	0.007058004487901	0.0002752054356758
F2	Wald ratio	1.0	-0.1802664679978159	0.0172690857320726	1.6508944284008135e-25
FABP4	Wald ratio	1.0	0.1109902021391008	0.0192784133731909	8.550689030154656e-09
FSHB	Inverse variance weighted	2.0	0.0759366237020291	0.0154440371676043	8.793016502611581e-07
FSTL3	MR Egger	8.0	-0.0489541721562897	0.0328695132479735	0.1869735478613671
FSTL3	Weighted median	8.0	-0.0532898221759547	0.0170102391805704	0.001731423571243
FSTL3	Inverse variance weighted	8.0	-0.0627772346774003	0.0140304153077855	7.663782193255356e-06
FSTL3	Simple mode	8.0	-0.0554096619122377	0.0338913162717434	0.1460808764123043
FSTL3	Weighted mode	8.0	-0.0417639207976038	0.0274132441036932	0.1714553041263808
GALNT2	MR Egger	14.0	-0.1224413340719409	0.0151968358891558	3.4959171651678415e-06
GALNT2	Weighted median	14.0	-0.1275574829990581	0.007532102816305	2.476188431882007e-64
GALNT2	Inverse variance weighted	14.0	-0.1209947058312432	0.0086578670273927	2.2114946832369385e-44
GALNT2	Simple mode	14.0	-0.10831288400639	0.0208581563312557	0.00017323863922
GALNT2	Weighted mode	14.0	-0.1286286936647492	0.0068493452142909	8.393005273232324e-11
GCHFR	Wald ratio	1.0	0.2378890601254766	0.0439181122345088	6.072591225086332e-08
GSTA1	MR Egger	8.0	-0.0583155891533806	0.0131119666923212	0.0043407256150343
GSTA1	Weighted median	8.0	-0.0503407408934344	0.0064622147957981	6.700200337106698e-15
GSTA1	Inverse variance weighted	8.0	-0.0494118303237085	0.0077901151552685	2.2549692282718236e-10
GSTA1	Simple mode	8.0	-0.0159233927300965	0.0226538808481308	0.5048164132167379
GSTA1	Weighted mode	8.0	-0.0542933109378558	0.0068503755683061	9.674829189461822e-05
GSTA3	MR Egger	9.0	-0.0588587478794041	0.0095785756824874	0.0004699123163011
GSTA3	Weighted median	9.0	-0.0506845570755932	0.0062091183828565	3.2701218675622133e-16
GSTA3	Inverse variance weighted	9.0	-0.0483192711429974	0.0061788369263895	5.277131445174986e-15
GSTA3	Simple mode	9.0	-0.0108043694489698	0.0257048888644706	0.6853117185021776
GSTA3	Weighted mode	9.0	-0.0559631017349216	0.0064629401651693	2.4592796538743063e-05
GSTT2B	MR Egger	33.0	0.0084138246908115	0.0039154443283083	0.0395646758644351
GSTT2B	Weighted median	33.0	0.0105074097725618	0.0029713163614122	0.0004058027098646
GSTT2B	Inverse variance weighted	33.0	0.0099980976431885	0.0020355448856618	9.026482592943148e-07
GSTT2B	Simple mode	33.0	0.0049985363994305	0.0048754702583208	0.3129372188091072
GSTT2B	Weighted mode	33.0	0.0102827519036585	0.0027613765471052	0.0007557805336017
HEBP1	MR Egger	3.0	-0.0559049206641365	0.0157099572530482	0.1744000415921179
HEBP1	Weighted median	3.0	-0.0553550140175565	0.0123213044577413	7.0350236089076175e-06
HEBP1	Inverse variance weighted	3.0	-0.0574751875240878	0.0112768629161647	3.4556061595592426e-07
HEBP1	Simple mode	3.0	-0.0653591440422359	0.0198794171402599	0.0813783020943688
HEBP1	Weighted mode	3.0	-0.0495780803572816	0.0138735861246293	0.0701648726415391
HYOU1	MR Egger	4.0	0.0243946036242883	0.0161834774454457	0.270715717428817
HYOU1	Weighted median	4.0	0.0428992514955499	0.0088349321928092	1.1999844529405298e-06
HYOU1	Inverse variance weighted	4.0	0.0470268086126413	0.0110760542801283	2.1780631845115825e-05
HYOU1	Simple mode	4.0	0.0447575903457808	0.0140805751134951	0.0501449886064928
HYOU1	Weighted mode	4.0	0.042564592705273	0.0091557931257192	0.0187680909267692
IGHMBP2	Wald ratio	1.0	0.1744064417836686	0.0209153315765138	7.511879924201539e-17
IL1RN	MR Egger	7.0	0.052990740117425	0.018553358999118	0.0355674535683046
IL1RN	Weighted median	7.0	0.0396191285394912	0.0080970310362767	9.928823443980163e-07
IL1RN	Inverse variance weighted	7.0	0.0359944853427448	0.0079112818400634	5.370546905003053e-06
IL1RN	Simple mode	7.0	0.0239125305378792	0.0165968986934843	0.1997218509056375
IL1RN	Weighted mode	7.0	0.0432222970212718	0.0080305530506086	0.0016920761000721
INHBB	MR Egger	10.0	-0.0935270717138531	0.0256917582298934	0.0065855990952335
INHBB	Weighted median	10.0	-0.0566146210762657	0.007597530932236	9.213589101609481e-14
INHBB	Inverse variance weighted	10.0	-0.0450013083461026	0.0099347034022878	5.906518008065597e-06
INHBB	Simple mode	10.0	0.0024400439666292	0.0343532859441894	0.944928787366439
INHBB	Weighted mode	10.0	-0.0571165657232783	0.0080119045329719	5.490647076236376e-05
INHBC	MR Egger	21.0	0.0369268244133953	0.0130368174679488	0.0106416866443463
INHBC	Weighted median	21.0	0.0268739221817762	0.0051190793779154	1.523000815425157e-07
INHBC	Inverse variance weighted	21.0	0.0327828223448567	0.0043264267120802	3.527014306418623e-14
INHBC	Simple mode	21.0	0.0349758472049783	0.0109916793536215	0.0046843537061803
INHBC	Weighted mode	21.0	0.0268601018341784	0.0046902405482948	1.325225793394405e-05
INSR	Inverse variance weighted	2.0	0.1451995855834454	0.0275888225564648	1.4173441116631346e-07
ITGAL	Wald ratio	1.0	0.1547985112783743	0.0256607688557533	1.614453362177e-09
LDLRAP1	Inverse variance weighted	2.0	0.0938344363325115	0.0221364541140798	2.2460769164921745e-05
MEGF9	MR Egger	10.0	0.0365300617645582	0.0106316935615119	0.0088765148972183
MEGF9	Weighted median	10.0	0.0314385394095165	0.0062324382412025	4.550887328121966e-07
MEGF9	Inverse variance weighted	10.0	0.0293034209903938	0.0051663473715055	1.4115613624423942e-08
MEGF9	Simple mode	10.0	0.0215064460809129	0.0131264925301083	0.1357620789585302
MEGF9	Weighted mode	10.0	0.0298314594721588	0.0062487647143236	0.0010097369219958
MERTK	MR Egger	7.0	0.043144324230005	0.0142661193457669	0.0292734576282514
MERTK	Weighted median	7.0	0.0415333081270208	0.0069996393906394	2.962994144231412e-09
MERTK	Inverse variance weighted	7.0	0.0396095597890991	0.0068508869813952	7.396319698411904e-09
MERTK	Simple mode	7.0	0.0188096841059264	0.0224735632073012	0.4346726810428277
MERTK	Weighted mode	7.0	0.0434929641151943	0.0071391738435159	0.0008902637777159
MLN	MR Egger	18.0	0.0164082599571595	0.0083528604081283	0.067098921855459
MLN	Weighted median	18.0	0.0249860973991943	0.0062379317897743	6.188384763852575e-05
MLN	Inverse variance weighted	18.0	0.0225075284347765	0.0040053042591339	1.9158806090350312e-08
MLN	Simple mode	18.0	0.0325735968326079	0.0108128286203031	0.0078428787948384
MLN	Weighted mode	18.0	0.0229123297786727	0.0068678254348964	0.0039120892951551
MSR1	MR Egger	15.0	0.0264702038813252	0.0058422223021282	0.0005645397194043
MSR1	Weighted median	15.0	0.0253615738469419	0.004717153069833	7.596554431137363e-08
MSR1	Inverse variance weighted	15.0	0.0223992233234795	0.0047680905100447	2.630630669690768e-06
MSR1	Simple mode	15.0	-0.0267285146672937	0.0180509553929253	0.1608316366519199
MSR1	Weighted mode	15.0	0.0252618802345937	0.0044383127161877	5.565793195697091e-05
PARP1	Wald ratio	1.0	-0.0659086322587155	0.0131378336108168	5.2565253208056e-07
PLEKHO1	Wald ratio	1.0	-0.1355352156495219	0.0282344867673248	1.583942562863351e-06
PLTP	MR Egger	10.0	-0.0867348910602018	0.0076077183736796	3.164272202466165e-06
PLTP	Weighted median	10.0	-0.0922944933824744	0.0061923341224822	3.074782826496201e-50
PLTP	Inverse variance weighted	10.0	-0.0919669816388969	0.0044476861663181	5.524244540551742e-95
PLTP	Simple mode	10.0	-0.090600295516824	0.0093661179326928	4.714931717599422e-06
PLTP	Weighted mode	10.0	-0.0911519167527184	0.0064130670356507	1.799326634527325e-07
PLXNB2	MR Egger	28.0	0.0150999600545848	0.0103870639667667	0.1579871561586953
PLXNB2	Weighted median	28.0	0.0235526113377667	0.0055787103157375	2.4227967443292452e-05
PLXNB2	Inverse variance weighted	28.0	0.0190122499798811	0.0035794860100578	1.0875824342329498e-07
PLXNB2	Simple mode	28.0	0.0086919078948893	0.0109816762142734	0.4355555166010179
PLXNB2	Weighted mode	28.0	0.0305088600503601	0.0053782948281041	5.034324488485915e-06
PRKAR2A	Wald ratio	1.0	-0.2547631099768699	0.0334639233965368	2.6766576129372353e-14
PSMD5	Wald ratio	1.0	-0.1810014950321066	0.0414925613959011	1.287235756896128e-05
RALY	Wald ratio	1.0	0.1696199864790445	0.0232347085860734	2.8715955578053497e-13
RNF5	Wald ratio	1.0	0.7929271618395708	0.0565631702943141	1.2023587054060728e-44
RSPO3	MR Egger	5.0	0.1647606311462957	0.0462790521471677	0.0378159644383487
RSPO3	Weighted median	5.0	0.1275052597171286	0.0112601658030985	1.0030395800674177e-29
RSPO3	Inverse variance weighted	5.0	0.1239623318590872	0.0137135727704746	1.5754858533584732e-19
RSPO3	Simple mode	5.0	0.0620641064988997	0.034369564481019	0.1452572131528073
RSPO3	Weighted mode	5.0	0.1304740337179723	0.0111892063561745	0.0003092097667742
SEMA6C	Wald ratio	1.0	-0.0843476418071963	0.0176188114347551	1.689872167605068e-06
SERPINF2	MR Egger	4.0	-0.0490333192712835	0.0288358833170601	0.2311544376870044
SERPINF2	Weighted median	4.0	-0.0813693417949894	0.0102329204620251	1.8393620612630038e-15
SERPINF2	Inverse variance weighted	4.0	-0.0820713744147708	0.00948298904407	4.9469023544472626e-18
SERPINF2	Simple mode	4.0	-0.120407164497629	0.0271103022720706	0.0212244416390757
SERPINF2	Weighted mode	4.0	-0.0771130278757593	0.0105487391582427	0.0052866337998527
SF3B4	Wald ratio	1.0	0.2694168347071745	0.0318965222605772	2.999356948268423e-17
SH2B3	Wald ratio	1.0	0.1297328082069933	0.0245968897630013	1.3322144874982833e-07
SHBG	MR Egger	15.0	-0.048049714569234	0.0154173190981508	0.0081810238400074
SHBG	Weighted median	15.0	-0.0444813154184467	0.0072646586015489	9.184471180632481e-10
SHBG	Inverse variance weighted	15.0	-0.0395947533260085	0.0091880648476913	1.6372168732567447e-05
SHBG	Simple mode	15.0	-0.0423459167776782	0.0159364411300894	0.018764328911007
SHBG	Weighted mode	15.0	-0.0461425713287021	0.0068188032360599	9.067415761175042e-06
SLC4A1	Wald ratio	1.0	0.145620456472737	0.029547513607932	8.292742722827363e-07
SPRED2	Wald ratio	1.0	0.1207496612601811	0.0226094499086334	9.260255276807799e-08
STX4	Wald ratio	1.0	0.2857307949216357	0.0390621713635911	2.5782282070938813e-13
SULT2A1	MR Egger	7.0	0.0495602647263197	0.0111395487324894	0.0067083234065641
SULT2A1	Weighted median	7.0	0.0365384396219665	0.0069759031488126	1.6249519193305097e-07
SULT2A1	Inverse variance weighted	7.0	0.0373100587018912	0.0064819775219884	8.61464286803041e-09
SULT2A1	Simple mode	7.0	0.0421339645230265	0.0163328330085113	0.0417857702088536
SULT2A1	Weighted mode	7.0	0.0425111783057536	0.0074272123790303	0.0012334061253204
SV2A	Wald ratio	1.0	0.0838515756660824	0.0103209421236959	4.495400623494293e-16
TIMD4	MR Egger	9.0	-0.161845444197219	0.0242631334666787	0.0002850958185806
TIMD4	Weighted median	9.0	-0.1500165014210452	0.0092455408198524	3.3125206044836588e-59
TIMD4	Inverse variance weighted	9.0	-0.1405935189166163	0.0094734320693591	7.977245819208154e-50
TIMD4	Simple mode	9.0	-0.1462501327825211	0.0271792121706024	0.0006608818074212
TIMD4	Weighted mode	9.0	-0.1502945293930768	0.0088782430925625	1.5039420176134437e-07
TNF	MR Egger	5.0	-0.1025788490159447	0.0364388516715958	0.0670095608061928
TNF	Weighted median	5.0	-0.1549705346845848	0.0207390476206112	7.874303567248849e-14
TNF	Inverse variance weighted	5.0	-0.1487136037999442	0.0199253339970607	8.422583600313178e-14
TNF	Simple mode	5.0	-0.1611593699904305	0.032862324423713	0.0080204686423641
TNF	Weighted mode	5.0	-0.1695452962990856	0.0381213852084668	0.0112683532332643
TNF	MR Egger	5.0	-0.0958667826201482	0.0284081530982636	0.0432627971600646
TNF	Weighted median	5.0	-0.1552917327202907	0.0189075252145951	2.1532799557320616e-16
TNF	Inverse variance weighted	5.0	-0.1381107655421544	0.017439539031942	2.3865060026256215e-15
TNF	Simple mode	5.0	-0.1587437293801827	0.0272700631545258	0.004336675095713
TNF	Weighted mode	5.0	-0.1597197878755007	0.0277719001543158	0.0045321770931451
TNF	MR Egger	5.0	-0.1326612550812757	0.0306250783868477	0.0226906516358791
TNF	Weighted median	5.0	-0.1415641831387549	0.0170379979666113	9.6728949113566e-17
TNF	Inverse variance weighted	5.0	-0.1423828103584337	0.0119620161218106	1.1428997117730556e-32
TNF	Simple mode	5.0	-0.1302566830345682	0.0264250567541773	0.0078768607845012
TNF	Weighted mode	5.0	-0.1553757566464932	0.0225696697111513	0.0023332985890178
TP53	Wald ratio	1.0	0.2014323522457727	0.0278756492491209	4.970456234298525e-13
TXNDC15	MR Egger	17.0	0.014366301784621	0.0043051336983411	0.0045037039708614
TXNDC15	Weighted median	17.0	0.0162202139421696	0.00289291077075	2.060021072335087e-08
TXNDC15	Inverse variance weighted	17.0	0.0139882926805783	0.002973907427334	2.555204444908904e-06
TXNDC15	Simple mode	17.0	0.0137028918538764	0.007606512194864	0.0905029135204179
TXNDC15	Weighted mode	17.0	0.0166217757597308	0.0028540178902635	2.588611553773961e-05
TYRO3	MR Egger	20.0	0.0171238707265897	0.0116722593066813	0.1596155376007291
TYRO3	Weighted median	20.0	0.0188564594435334	0.0040168866275678	2.6752492566546262e-06
TYRO3	Inverse variance weighted	20.0	0.0175540406576923	0.0030689700517815	1.0661970829080296e-08
TYRO3	Simple mode	20.0	0.0191296848530139	0.0075347415670277	0.0200262473365767
TYRO3	Weighted mode	20.0	0.017436220868045	0.0040065149230856	0.0003432549126869
ZPR1	Wald ratio	1.0	2.284878218376374	0.0317155660286249	0.0
