## Supplementary material for "A Mendelian randomization-based drug repurposing pipeline with integrated AI-facilitated prioritization: application to lipid traits and coronary artery disease": Supplementary File 5-CAD_suggestive_results.csv

Gene name	nsnp	OR	deltaOR	pval
AARSD1	1.0	1.1859153917572751	0.09591856755563598	3.594825051077786e-05
ABO	21.0	1.0436079567646075	0.016542546470876888	1.307246294905597e-07
ACOX1	1.0	1.3855375442095106	0.1824073610835351	1.2053735647115142e-06
ALDH2	1.0	2.5520471025472533	0.6575548085016704	1.026125818200043e-12
AMIGO1	1.0	0.8000707957518953	0.17126037639556138	0.041112394537969
APOE	24.0	0.9163737506313258	0.032958533197955074	1.944126543641903e-06
ASGR1	5.0	1.1267064219435974	0.0677331968870967	0.0001004241936838
AXL	12.0	1.0660205919728747	0.06711485609014711	0.0465543083654282
BLOC1S3	1.0	0.7449752566017146	0.21780283082671528	0.0484172256587658
BOLA1	1.0	1.1197386943994012	0.11077605057759558	0.0250495565426513
BRAP	1.0	3.9457483069486803	0.9872161133327446	5.7368255645376424e-27
CELSR2	21.0	0.8518636481303121	0.03868480499498903	4.520909357393409e-12
DUSP13	6.0	0.9312841244591977	0.042521075749570106	0.0022428517137143
F2	1.0	1.1517242720608107	0.11511517564139788	0.0056043103309656
FN1	11.0	0.8968732680136418	0.035185153498212544	5.395823717049415e-08
FURIN	5.0	1.3125788574491397	0.14306683163461908	1.0030285761231549e-06
GALNT2	14.0	0.9295774413034676	0.02907648586312233	4.74279093257927e-06
GSTT2B	29.0	1.019566840166982	0.012396475632568167	0.0017854759045459
HYOU1	4.0	1.1725757773305414	0.10803997028354603	0.0007076556212125
IL1RN	7.0	1.0765864387274222	0.04447422042805791	0.0004630476887348
INHBC	21.0	1.0403219477453824	0.022641951846743467	0.0003709784767626
ITIH1	1.0	0.8958609651123455	0.06393533958556055	0.0025264011896141
ITIH3	5.0	1.0501970140488457	0.03947302923595958	0.0106485003689819
LPA	29.0	1.1913548678707964	0.061436511410517314	2.8368587139457617e-11
MLN	18.0	1.0441372865481147	0.025330464888666727	0.0004839194594704
MSR1	15.0	1.0312980233078608	0.027294010253205124	0.0224692141940038
PARP1	1.0	0.8912076921501525	0.07031829818669179	0.0042215362775615
PCSK9	9.0	1.2657377971890278	0.046289925719321126	1.4497323415401895e-36
PKN3	3.0	0.9148447942774168	0.06971543618050374	0.0220723360331107
PLXNB2	24.0	0.9803555620341402	0.01815184561552835	0.0357117098509339
PNLIPRP2	26.0	1.0120825070832036	0.012052416418890922	0.0480737036806645
PRKD2	1.0	1.4876313578847737	0.3380849746604365	0.0006137656943611
SEMA6C	1.0	0.8848984804763248	0.09106088662789917	0.0198556736212907
SF3B4	1.0	1.2787507222315315	0.2612138316258517	0.0183115397837339
SH2B3	1.0	1.6675797393900254	0.23616471863817595	1.470225583354942e-12
SV2A	1.0	1.0854822264759332	0.0687939523217544	0.0111898798911008
TIMD4	9.0	0.916830580580079	0.03500432610333855	8.28623817035566e-06
TNF	5.0	0.8001638789847294	0.11346239720438792	0.0020592907726888
TNF	5.0	0.816098779854841	0.11561521094329351	0.0049299261960884
TNF	5.0	0.7967986328069704	0.0966468368855008	0.0002419899752996
USP8	1.0	1.186536499464649	0.16531623292676528	0.0161233544740211
ZPR1	1.0	1.8710974292088096	0.3672110378534074	3.9212450451206864e-10
