## Supplementary material for "A Mendelian randomization-based drug repurposing pipeline with integrated AI-facilitated prioritization: application to lipid traits and coronary artery disease": Supplementary File 6-all_methods_CADsig.csv

Gene name	method	nsnp	b	se	pval
AARSD1	Wald ratio	1.0	0.1705149588716476	0.0412660506907892	3.594825051077786e-05
ABO	MR Egger	21.0	0.0480162714017422	0.0162528278411083	0.0081436505252338
ABO	Weighted median	21.0	0.0400312932350123	0.0110576953645464	0.000294352290611
ABO	Inverse variance weighted	21.0	0.0426838985946134	0.0080873997513445	1.307246294905597e-07
ABO	Simple mode	21.0	0.0302015855832956	0.0198220959398483	0.1432572407361974
ABO	Weighted mode	21.0	0.0453563262432127	0.009086861569131	7.009968846354799e-05
ACOX1	Wald ratio	1.0	0.3260881829035985	0.0671688620301928	1.2053735647115142e-06
ALDH2	Wald ratio	1.0	0.9368958224232058	0.1314580545397743	1.026125818200043e-12
APOE	MR Egger	24.0	-0.1386987209825645	0.0292372972052508	9.812528538668748e-05
APOE	Weighted median	24.0	-0.0734870339580781	0.0155391112329386	2.254441844862364e-06
APOE	Inverse variance weighted	24.0	-0.0873309728207636	0.0183501307743015	1.944126543641903e-06
APOE	Simple mode	24.0	-0.0266331003692585	0.0273488305764653	0.3402726380929515
APOE	Weighted mode	24.0	-0.0739226167538968	0.0196332220622744	0.0010060536116127
ASGR1	MR Egger	5.0	0.1200619104169304	0.0694203321533171	0.1821610538893312
ASGR1	Weighted median	5.0	0.1133556027309254	0.0319384874244577	0.0003864253881526
ASGR1	Inverse variance weighted	5.0	0.1192987059530454	0.030671480024239	0.0001004241936838
ASGR1	Simple mode	5.0	0.1026958420775085	0.0612996584892456	0.1691837029153566
ASGR1	Weighted mode	5.0	0.1140197464534082	0.0359815659072536	0.0338955297362118
BRAP	Wald ratio	1.0	1.3726386212145392	0.1276517535568295	5.7368255645376424e-27
CELSR2	MR Egger	21.0	-0.2413948428776662	0.0503076792641391	0.0001249237132541
CELSR2	Weighted median	21.0	-0.1968072920014886	0.0188578071164184	1.6913322526757901e-25
CELSR2	Inverse variance weighted	21.0	-0.1603288023659103	0.0231693715877255	4.520909357393409e-12
CELSR2	Simple mode	21.0	-0.0338866422414576	0.0524752608435249	0.5257726358269323
CELSR2	Weighted mode	21.0	-0.2029588430333928	0.0189365469858912	9.739912761826938e-10
FN1	MR Egger	11.0	-0.0398303366358893	0.0471561366337996	0.4201927699834408
FN1	Weighted median	11.0	-0.0936026203981654	0.0199357773623154	2.6633563706037512e-06
FN1	Inverse variance weighted	11.0	-0.1088407111706312	0.0200157698616862	5.395823717049415e-08
FN1	Simple mode	11.0	-0.0990736547923928	0.0380915853299304	0.0264491283483917
FN1	Weighted mode	11.0	-0.1089249503026881	0.019230809416922	0.000208362251347
FURIN	MR Egger	5.0	0.4164455793347767	0.0442080712285388	0.0025348764458952
FURIN	Weighted median	5.0	0.2968433683913128	0.0311233645424142	1.4612309831098886e-21
FURIN	Inverse variance weighted	5.0	0.27199379554481	0.0556105875330714	1.0030285761231549e-06
FURIN	Simple mode	5.0	0.2399511497086702	0.2027043088656956	0.3020526000305518
FURIN	Weighted mode	5.0	0.3096142320617664	0.0288618157217102	0.0004279693178572
GALNT2	MR Egger	14.0	-0.0958791823686846	0.0267671064005227	0.0037685556867554
GALNT2	Weighted median	14.0	-0.0886937860815172	0.0196041207530703	6.061234627924061e-06
GALNT2	Inverse variance weighted	14.0	-0.0730251602793417	0.0159588013948546	4.74279093257927e-06
GALNT2	Simple mode	14.0	-0.0066537642738933	0.050471287532128	0.8971351690583977
GALNT2	Weighted mode	14.0	-0.0885215693056277	0.0192194592294289	0.0004924507909058
INHBC	MR Egger	21.0	0.079987154194061	0.0329775175173929	0.0254177256747792
INHBC	Weighted median	21.0	0.020173537251361	0.0147286464221162	0.1707867123484632
INHBC	Inverse variance weighted	21.0	0.0395302303876706	0.0111042704360649	0.0003709784767626
INHBC	Simple mode	21.0	0.0166133438829146	0.0317158812222238	0.6061618863325697
INHBC	Weighted mode	21.0	0.0201507122530084	0.0138245958790967	0.1604751818858898
LPA	MR Egger	29.0	0.2372242811777016	0.0612661502810861	0.00062028813898
LPA	Weighted median	29.0	0.1471348483561764	0.0146347457552978	8.838918040826498e-24
LPA	Inverse variance weighted	29.0	0.1750912039025091	0.02631051396041	2.8368587139457617e-11
LPA	Simple mode	29.0	0.1540235733325004	0.0310073970576244	3.032600467923507e-05
LPA	Weighted mode	29.0	0.1331709921869728	0.012380424104378	1.8782548308897697e-11
PCSK9	MR Egger	9.0	0.2112221563816179	0.0250500281231198	6.505151454565756e-05
PCSK9	Weighted median	9.0	0.2252972305592032	0.0188084498264024	4.605185002236018e-33
PCSK9	Inverse variance weighted	9.0	0.2356551910463963	0.0186589269064412	1.4497323415401895e-36
PCSK9	Simple mode	9.0	0.2451179663053075	0.0499562031355875	0.0011837741926385
PCSK9	Weighted mode	9.0	0.2241497173185672	0.0180205607031345	1.6300624708228443e-06
SH2B3	Wald ratio	1.0	0.5113733173884683	0.072255737186456	1.470225583354942e-12
TIMD4	MR Egger	9.0	-0.0927552784489596	0.0531275293303277	0.1243347184315332
TIMD4	Weighted median	9.0	-0.0926827193725325	0.0213072381838807	1.3624732517929091e-05
TIMD4	Inverse variance weighted	9.0	-0.0868325777968901	0.019479444109973	8.28623817035566e-06
TIMD4	Simple mode	9.0	-0.1298568067705813	0.043349186375656	0.0171865747060058
TIMD4	Weighted mode	9.0	-0.0945228290205941	0.0218671413240749	0.0025371707593961
TNF	MR Egger	5.0	-0.0973607820354806	0.1165415102548614	0.464789039270896
TNF	Weighted median	5.0	-0.2212980321993037	0.0643990481053814	0.0005895964664431
TNF	Inverse variance weighted	5.0	-0.2271532885679265	0.0618846577110196	0.0002419899752996
TNF	Simple mode	5.0	-0.3550437990870981	0.105853471640287	0.0284600879852158
TNF	Weighted mode	5.0	-0.2313594973540982	0.0869490535669532	0.0563396664133115
ZPR1	Wald ratio	1.0	0.6265251192706622	0.1001297780696502	3.9212450451206864e-10
