## Supplementary material for "A Mendelian randomization-based drug repurposing pipeline with integrated AI-facilitated prioritization: application to lipid traits and coronary artery disease": Supplementary FIle 7-Table S1-drug_gene_interactions_CAD_approved_drugs.csv

Table S1. Proteins from Stage 2 that appear in DGIdb with approved drugs. Empty cells in the interaction type column indicate that the interaction type with the specified protein is unclear, or the data is absent from DGIdb. The DGIdb-reported indication column reports specific diseases, conditions, or clinical contexts for which a drug has been approved or investigated as determined by DGIdb agg…
Gene Name	Drug Name	DGIdb-reported indication	Approval	Interaction Types	Interaction Score	Sources	Publications (PMID)
APOE	DONANEMAB		TRUE		1.3572305	PharmGKB
APOE	NORETHINDRONE ACETATE		TRUE		0.301606778	NCI	12398019
APOE	LORAZEPAM	Anti-anxiety Agents; Anticonvulsants; Hypnotics and Sedatives	TRUE		0.10857844	NCI	15699298
APOE	CHORIOGONADOTROPIN ALFA	Fertility Agents, antineoplastic agent	TRUE		0.129260048	NCI	1709885
APOE	LECANEMAB		TRUE		1.3572305	PharmGKB
APOE	GALANTAMINE	for treatment of alzheimer's disease	TRUE		0.452410167	PharmGKB	24951635
APOE	RITONAVIR		TRUE		0.150803389	PharmGKB	17700364, 15809899
APOE	ADUCANUMAB	for treatment of alzheimer's disease	TRUE		0.67861525	PharmGKB
APOE	DONEPEZIL	for treatment of alzheimer's disease	TRUE		0.581670214	PharmGKB	24951635, 27567841
APOE	LUTEIN		TRUE		1.3572305	NCI	11413081
APOE	NICOTINE POLACRILEX	Central Nervous System Stimulants	TRUE		0.063127	PharmGKB	23247396
APOE	TROGLITAZONE		TRUE		0.113102542	NCI	15057551
APOE	IRBESARTAN	antihypertensive agent	TRUE		0.387780143	NCI	12827021
APOE	PRAVASTATIN SODIUM	anticholesterolaemic agent, antihypecholesterolemic agent	TRUE		0.208804692	PharmGKB	17289397, 19667110, 20031551
APOE	TRIAMCINOLONE	for treatment of diabetic macular edema	TRUE		0.123384591	NCI	9150415
APOE	GANCICLOVIR		TRUE		0.339307625	NCI	16322528
APOE	FLUVASTATIN	antihypecholesterolemic agent	TRUE		0.775560286	PharmGKB	37318060, 30363031, 17289397
APOE	TRETINOIN	for treatment of acne	TRUE		0.031200701	NCI	3468509
APOE	FENOFIBRATE MICRONIZED	anticholesterolaemic agent, antidyslipidaemic agent	TRUE		0.113102542	PharmGKB	12042669
APOE	BUPROPION HYDROCHLORIDE	smoking-cessation agent, appetite suppressant, antidepressant	TRUE		0.193890071	PharmGKB	23247396
APOE	CHOLESTEROL		TRUE		0.904820333	PharmGKB	38507115
APOE	APIXABAN	antithrombotic	TRUE		0.2714461	PharmGKB	40549373
APOE	PREDNISONE	corticosteroid, antiinflammatory agent	TRUE		0.059010022	NCI	3185288
APOE	RIVASTIGMINE	for treatment of Alzheimer's disease	TRUE		0.5428922	PharmGKB	24951635
GALNT2	ATENOLOL	Anti-Arrhythmia Agents; Antihypertensive Agents	TRUE		2.940666083	PharmGKB	24116192
LPA	SIMVASTATIN	antidyslipidaemic agent, anticholesterolaemic agent, antihypertensive agent	TRUE		0.529319895	PharmGKB	38682317
LPA	ROSUVASTATIN	antihypecholesterolemic agent	TRUE		1.526884312	PharmGKB	22331829, 38682317
LPA	ASPIRIN	NSAID	TRUE		0.30074994	PharmGKB	18775538
LPA	ATORVASTATIN	anticholesterolaemic agent, antihypecholesterolemic agent	TRUE		0.77841161	PharmGKB	38682317
PCSK9	EVOLOCUMAB		TRUE	antibody (INHIBITORY), inhibitor (INHIBITORY)	6.904172543	GuideToPharmacology, TTD, ChEMBL
PCSK9	ALIROCUMAB	anticholesterolaemic agent	TRUE	antibody (INHIBITORY), inhibitor (INHIBITORY)	4.602781695	TdgClinicalTrial, GuideToPharmacology, TTD, ChEMBL
PCSK9	PITAVASTATIN	anticholesterolaemic agent	TRUE		0.287673856	PharmGKB
PCSK9	INCLISIRAN		TRUE		0.767130283	PharmGKB
PCSK9	LOMITAPIDE MESYLATE	anticholesterolaemic agent	TRUE		0.575347712	PharmGKB
TNF	MIDOSTAURIN	antineoplastic agent	TRUE		0.029938908	NCI	15914319
TNF	RUTIN		TRUE		0.339307625	NCI	12423426
TNF	FOLIC ACID		TRUE		0.044257516	NCI	14608078
TNF	NAPROXEN SODIUM	NSAID, antimigraine agent	TRUE		0.056551271	PharmGKB	36614097
TNF	BUPIVACAINE HYDROCHLORIDE		TRUE		0.127240359	NCI	15781526
TNF	VITAMIN B6		TRUE		0.169653812	NCI	16277693
TNF	PROCARBAZINE HYDROCHLORIDE		TRUE		0.254480719	NCI	12230110
TNF	PENTOXIFYLLINE	for treatment of amyotrophic lateral sclerosis (ALS)*	TRUE		0.014969454	TTD
TNF	MASOPROCOL	prostate cancer, antineoplastic agent	TRUE		0.021657934	NCI	15379894
TNF	FLUOCINOLONE ACETONIDE	glucocorticoid, antiinflammatory agent	TRUE		0.254480719	NCI	16454812
TNF	DIGOXIN	Anti-Arrhythmia Agents; Cardiotonic Agents	TRUE		0.015423074	DTC
TNF	GLIMEPIRIDE	antidiabetic	TRUE		0.127240359	NCI	14686960
TNF	MILTEFOSINE		TRUE		0.169653812	NCI	7883777
TNF	MYCOPHENOLATE MOFETIL	immunosuppressant	TRUE		0.059877816	PharmGKB	18444945
TNF	ASPIRIN	NSAID	TRUE		0.011567305	PharmGKB	36614097
TNF	ADALIMUMAB	DMARD, antiinflammatory agent	TRUE	inhibitor (INHIBITORY)	0.058167021	TEND, TdgClinicalTrial, TTD, ChEMBL
TNF	INFLIXIMAB	DMARD, antiinflammatory agent	TRUE	inhibitor (INHIBITORY)	0.058167021	TEND, TdgClinicalTrial, TTD, ChEMBL
TNF	HYDROXYCHLOROQUINE	antirheumatic agent	TRUE		0.044257516	NCI	9002011
TNF	GENTAMICIN		TRUE		0.059877816	NCI	14565862
TNF	LENALIDOMIDE	antineoplastic agent	TRUE	inhibitor (INHIBITORY)	0.067861525	ClearityFoundationClinicalTrial, TTD
TNF	TIMOLOL MALEATE		TRUE		1.017922875	NCI	12219997
TNF	PROPYLTHIOURACIL	Antithyroid Agents	TRUE		0.050896144	NCI	15119959
TNF	METHIMAZOLE	Antithyroid Agents	TRUE		0.048472518	NCI	8491516
TNF	CARBAMAZEPINE	for treatment of bipolar disorder	TRUE		0.042413453	PharmGKB, NCI	11294926, 15565432
TNF	RABEPRAZOLE	Proton pump inhibitor	TRUE		0.050896144	NCI	16815316
TNF	CROMOLYN SODIUM		TRUE		1.017922875	NCI	7554404
TNF	AMPHOTERICIN B LIPOSOMAL		TRUE		0.036354388	DTC
TNF	MEROPENEM ANHYDROUS		TRUE		1.017922875	NCI	8354907
TNF	STAVUDINE		TRUE		0.07830176	PharmGKB	20887379
TNF	DIDANOSINE		TRUE		0.072708777	NCI	9430255
TNF	INSULIN, REGULAR, HUMAN	for treatment of diabetic foot ulcers, antidiabetic	TRUE		0.02936316	NCI	16125526, 9287059
TNF	INDOMETHACIN	NSAID	TRUE		0.024236259	PharmGKB	36614097
TNF	GEMCITABINE	antineoplastic agent	TRUE		0.012566949	PharmGKB	31616045
TNF	ETANERCEPT	DMARD, antiinflammatory agent	TRUE	inhibitor (INHIBITORY)	0.067861525	TEND, TdgClinicalTrial, TTD, ChEMBL
TNF	DOCETAXEL ANHYDROUS	antineoplastic agent	TRUE		0.011310254	PharmGKB	37898586
TNF	CYCLOSPORINE	immunosuppressant, opthalmological agent	TRUE		0.011700263	PharmGKB	18444945
TNF	GOLIMUMAB	DMARD, antiinflammatory agent, Immunosuppressive Agents	TRUE	inhibitor (INHIBITORY)	1.526884312	TEND, PharmGKB, TdgClinicalTrial, TTD, ChEMBL	37763115
TNF	THALIDOMIDE	antineoplastic agent	TRUE		0.041267144	TEND, TdgClinicalTrial, TTD
TNF	CERTOLIZUMAB PEGOL	DMARD, antiinflammatory agent	TRUE	inhibitor (INHIBITORY)	0.339307625	TEND, PharmGKB, TdgClinicalTrial, TTD, ChEMBL	37763115
TNF	METHYLENE BLUE		TRUE		0.056551271	DTC
TNF	DICLOFENAC SODIUM	for treatment of glaucoma, analgesic, NSAID	TRUE		0.03181009	PharmGKB	36614097
TNF	MIDAZOLAM HYDROCHLORIDE	Anesthesia; Hypnotics and Sedatives, Adjuvants	TRUE		0.029083511	NCI	16406030
TNF	RIFAMPIN		TRUE		0.052651183	PharmGKB	22151084, 29036176
TNF	KETOROLAC TROMETHAMINE	antimigraine agent, NSAID	TRUE		0.127240359	PharmGKB	36614097
TNF	SORAFENIB	antineoplastic agent	TRUE		0.010179229	PharmGKB	22736425
TNF	LACTULOSE		TRUE		0.254480719	NCI	11226652
TNF	IBUPROFEN, SODIUM SALT	NSAID	TRUE		0.024827387	PharmGKB	36614097
TNF	ATORVASTATIN	anticholesterolaemic agent, antihypecholesterolemic agent	TRUE		0.044908362	PharmGKB	26857559, 18997459
TNF	CEFOTAXIME SODIUM		TRUE		0.254480719	NCI	10989981, 8354907
TNF	PYRAZINAMIDE		TRUE		0.117452639	PharmGKB	22151084, 29036176
TNF	CARBOPLATIN		TRUE		0.011567305	PharmGKB	31616045
TNF	OMEPRAZOLE	Proton pump inhibitor, antiulcer agent	TRUE		0.029938908	NCI	16815316
TNF	SPIRONOLACTONE	antihypertensive agent	TRUE		0.067861525	NCI	16837769
TNF	ETHAMBUTOL HYDROCHLORIDE		TRUE		0.21812633	PharmGKB	22151084, 29036176
TNF	RISPERIDONE	Antipsychotic Agents, antipsychotic agent	TRUE		0.023134611	NCI	15567770, 11545247
TNF	PRAZOSIN HYDROCHLORIDE		TRUE		1.017922875	NCI	11406472
TNF	CISPLATIN		TRUE		0.006095347	PharmGKB	37898586
