## Supplementary material for "A Mendelian randomization-based drug repurposing pipeline with integrated AI-facilitated prioritization: application to lipid traits and coronary artery disease": Supplementary File 9-Table 4-top_30%_ranked_shared_CAD_update.csv

Claude Sonnet 4.6
Rank	Drug	Target_Protein	Interaction_Type	DGIdb_Indication	DGIdb_Indication_Accuracy	FDA_Approved_Indications	Disease	Reasons_to_List	Safety_Profile	Active_Comparator_Availability	Expected_Bias_From_Indication	General_Population_Use	Retrospective_Cohort_Studies	Clinical_Trials	Key_References
1	apixaban	APOE	unknown	antithrombotic	Accurate	Reduction of stroke and systemic embolism risk in nonvalvular atrial fibrillation; treatment and prevention of deep vein thrombosis and pulmonary embolism; VTE prophylaxis following hip or knee replacement surgery	Thromboembolic disorders, atrial fibrillation, venous thromboembolism	Apixaban is a direct factor Xa inhibitor that reduces fibrin clot formation on vulnerable atherosclerotic plaques, a central mechanism in acute coronary syndromes. APOE variants influence both lipid metabolism and thrombotic risk. The same drug class (rivaroxaban) received FDA approval for CAD reduction in COMPASS. APPRAISE-2 directly studied apixaban in ACS patients. Apixaban is widely co-admini…	Generally well tolerated for chronic use. Primary risk is bleeding (major bleeding approximately 2.7 per cent per year in ARISTOTLE). No routine INR monitoring required. Suitable for long-term use with periodic renal assessment. Contraindicated with active pathological bleeding or mechanical heart valves.	Yes — warfarin, rivaroxaban, dabigatran, edoxaban (all anticoagulants with overlapping indications).	Moderate. Apixaban is prescribed in AF and VTE patients who often have elevated cardiovascular risk, creating confounding by indication. However, the true indication (antithrombotic) is mechanistically directly relevant to CAD, and the bias is manageable with appropriate active comparators. DGIdb_Indication is accurate and does not alter this assessment.	Widely prescribed; one of the most commonly dispensed anticoagulants in the US with tens of millions of prescriptions annually.	Multiple retrospective and real-world analyses using Medicare and commercial insurance databases have examined MACE in AF patients with concurrent CAD receiving apixaban vs. warfarin, generally demonstrating comparable or reduced MI rates with apixaban. Analyses from the ORBIT-AF II registry and similar sources have reported CAD outcomes. Publication range approximately 2016 to 2023.	APPRAISE-2 (NCT00831441) evaluated apixaban in ACS patients on standard antiplatelet therapy; the trial was terminated early due to excess bleeding without significant efficacy benefit (Alexander et al., NEJM, 2011). No large CAD primary prevention trial for apixaban currently identified beyond the anticoagulation context.	['Granger CB et al. ARISTOTLE trial. N Engl J Med. 2011;365:981-992. PMID 21870978', 'Alexander JH et al. APPRAISE-2. N Engl J Med. 2011;365:699-708. PMID 21780946', 'Eikelboom JW et al. COMPASS trial (rivaroxaban class reference). N Engl J Med. 2017;377:1319-1330. PMID 28844192', 'FDA prescribing information for Eliquis (apixaban), Bristol-Myers Squibb and Pfizer']
4	bupropion hydrochloride	APOE	unknown	smoking-cessation agent, appetite suppressant, antidepressant	Partially Accurate	Major depressive disorder; seasonal affective disorder; smoking cessation (as Zyban); weight management in combination with naltrexone (Contrave formulation)	Depression, seasonal affective disorder, nicotine dependence, obesity	Smoking is the leading modifiable risk factor for CAD. Bupropion as a smoking cessation agent directly reduces CAD risk by enabling tobacco abstinence. APOE genotype influences nicotine metabolism and smoking-related vascular risk. The EAGLES trial confirmed bupropion efficacy for smoking cessation without significant excess cardiovascular events. Successful smoking cessation reduces recurrent MI…	Generally well tolerated. Main risks include seizure threshold lowering (dose-dependent), neuropsychiatric effects (boxed warning in younger patients for depression and smoking cessation indications). Contraindicated in seizure disorders, bulimia, anorexia, and concurrent MAOI use. Suitable for 12-week smoking cessation courses; long-term use for depression is common and well tolerated.	Yes — varenicline (Chantix), nicotine replacement therapy, and nortriptyline for smoking cessation; SSRIs and SNRIs for depression.	Moderate. Bupropion users include active smokers attempting cessation (high baseline CAD risk) and depressed patients. Confounding by indication exists, but smoking cessation is the mechanism of CAD benefit. DGIdb_Indication is partially accurate (appetite suppressant alone is not an independent FDA indication).	Widely prescribed; one of the most dispensed antidepressants and smoking cessation agents in the US with an estimated 25 to 30 million prescriptions per year across indications.	Multiple cohort studies from UK primary care databases and US insurance claims demonstrate reduced cardiovascular events in smokers who achieved cessation with pharmacological support including bupropion. Meta-analyses of smoking cessation interventions consistently show approximately 50 percent reduction in recurrent MI risk.	EAGLES trial (NCT01456936): large RCT of bupropion vs. varenicline vs. NRT vs. placebo for smoking cessation demonstrating no excess major cardiovascular events with bupropion (Anthenelli et al., Lancet, 2016). No CAD-specific trials beyond the smoking cessation context.	['Anthenelli RM et al. EAGLES trial. Lancet. 2016;387:2507-2520. PMID 27116918', 'Cahill K et al. Pharmacological interventions for smoking cessation. Cochrane Database Syst Rev. 2013. PMID 23728690', 'FDA prescribing information for Wellbutrin SR and Zyban (bupropion hydrochloride)']
5	nicotine polacrilex	APOE	unknown	Central Nervous System Stimulants	Partially Accurate	Smoking cessation (OTC and prescription nicotine replacement therapy formulations including polacrilex gum and lozenge)	Nicotine dependence and smoking cessation	Smoking cessation with nicotine replacement therapy (NRT) directly reduces the leading modifiable CAD risk factor. APOE genotype influences nicotine metabolism and vascular risk from smoking. NRT provides nicotine without the carcinogenic combustion products of tobacco and facilitates cessation. Cochrane meta-analyses confirm NRT increases cessation rates by 50 to 60 percent compared to placebo, …	Generally safe for most populations including those with established cardiovascular disease. Delivers nicotine without tobacco carcinogens. Short-term side effects include local irritation (mouth soreness with gum, throat irritation with lozenge) and hiccups. Cardiovascular concerns are modest and far outweighed by the benefit of smoking cessation. Suitable for the recommended 8 to 12 week cessat…	Yes — bupropion, varenicline, other NRT formulations (patch, inhaler, nasal spray).	Moderate. Users are smokers with elevated baseline CAD risk. DGIdb classification as CNS stimulants is imprecise; the true indication (smoking cessation) is the appropriate basis for bias assessment.	Widely used OTC product. One of the most commonly used smoking cessation aids globally; available without prescription.	Cohort studies from UK primary care and US databases demonstrate that NRT-aided successful cessation is associated with substantially reduced rates of MI and major CAD events. Most studies aggregate NRT types rather than isolating polacrilex specifically.	Multiple RCTs and real-world studies of NRT including polacrilex formulation demonstrate cardiovascular safety and indirect CAD benefit through cessation. No CAD-specific intervention trial using polacrilex as a standalone therapy identified beyond the cessation context.	['Hartmann-Boyce J et al. Nicotine replacement therapy versus control for smoking cessation. Cochrane Database Syst Rev. 2018. PMID 29852054', 'Stead LF et al. Nicotine replacement therapy for smoking cessation. Cochrane Database Syst Rev. 2012. PMID 22258960', 'FDA OTC monograph for nicotine polacrilex products']
6	glimepiride	TNF	unknown	antidiabetic	Accurate	Adjunct to diet and exercise to improve glycemic control in adults with type 2 diabetes mellitus	Type 2 diabetes mellitus	Type 2 diabetes is a major independent risk factor for CAD, and glycemic control reduces CAD risk over time. Glimepiride reduces blood glucose and has reported anti-inflammatory properties including TNF-alpha pathway modulation. The CAROLINA trial directly compared glimepiride to linagliptin on cardiovascular outcomes in high-risk T2DM patients and demonstrated non-inferiority for MACE. Sulfonylu…	Well tolerated for chronic use. Main risk is hypoglycemia (milder with glimepiride than with older sulfonylureas). Weight gain possible. No major organ toxicity with long-term use. Requires blood glucose monitoring. Generally suitable for chronic administration.	Yes — other sulfonylureas (glipizide, glyburide), metformin, DPP-4 inhibitors, SGLT-2 inhibitors, GLP-1 receptor agonists.	High. Glimepiride is prescribed exclusively to T2DM patients who already have substantially elevated CAD risk. Confounding by indication is significant and requires appropriate active diabetic comparators in outcome studies. DGIdb_Indication is accurate.	Widely prescribed antidiabetic used by tens of millions of T2DM patients globally; one of the most commonly prescribed sulfonylureas worldwide.	Retrospective database studies comparing glimepiride to other antidiabetics (DPP-4 inhibitors, SGLT-2 inhibitors) have examined MACE outcomes. Observational data generally show modestly higher MACE with sulfonylureas including glimepiride compared to newer agents, though results vary by comparator and study population.	CAROLINA trial (NCT01243424): Phase III RCT comparing glimepiride vs. linagliptin for cardiovascular outcomes in high-risk T2DM patients; published 2019 (Rosenstock et al., JAMA). Non-inferiority of glimepiride was demonstrated for MACE, though glimepiride produced more hypoglycemia.	['Rosenstock J et al. CAROLINA trial. JAMA. 2019;322:1155-1166. PMID 31536101', 'Monami M et al. Sulfonylureas and cardiovascular events: a meta-analysis. J Diabetes Complications. 2013;27:212-222. PMID 23266169', 'FDA prescribing information for Amaryl (glimepiride), Sanofi']
15	donepezil	APOE	unknown	for treatment of alzheimer's disease	Accurate	Treatment of mild, moderate, and severe Alzheimer's disease	Alzheimer's disease	APOE4 is a shared genetic risk allele for both Alzheimer's disease and coronary artery disease. Donepezil (acetylcholinesterase inhibitor) increases synaptic acetylcholine, which activates the cholinergic anti-inflammatory pathway, potentially reducing TNF-alpha and other pro-inflammatory cytokines relevant to atherosclerosis through the vagus nerve. Preclinical studies suggest cholinesterase inh…	Generally well tolerated for chronic use. Main adverse effects include GI symptoms (nausea, vomiting, diarrhea), insomnia, muscle cramps, and bradycardia (cholinergic effect requiring caution in patients with bradycardia, sick sinus syndrome, or AV block). Weight loss possible. Suitable for chronic administration with cardiac monitoring in susceptible patients.	Yes — rivastigmine, galantamine, memantine (other Alzheimer's drugs).	Moderate. Donepezil users are typically elderly AD patients with advanced age and associated cardiovascular comorbidities. APOE4 genotype links AD and CAD risk biologically. DGIdb_Indication is accurate.	Widely prescribed among Alzheimer's patients. Estimated 4 to 6 million prescriptions annually in the US.	Some observational data from Medicare claims and UK Biobank analyses suggest donepezil users have lower rates of stroke and cardiac events compared to non-users with Alzheimer's, possibly via vagal and cholinergic anti-inflammatory mechanisms. No large dedicated CAD-specific cohort study identified.	No coronary artery disease-specific clinical trials for donepezil identified. Some trials have explored cholinesterase inhibitors in heart failure for autonomic modulation.	['FDA prescribing information for Aricept (donepezil hydrochloride), Eisai and Pfizer', 'No specific reference identified']
16	galantamine	APOE	unknown	for treatment of alzheimer's disease	Accurate	Treatment of mild to moderate Alzheimer's disease	Alzheimer's disease	Similar to donepezil: galantamine activates the cholinergic anti-inflammatory reflex, reducing TNF-alpha and pro-inflammatory cytokines via the vagus nerve. Additionally, galantamine acts as an allosteric modulator of nicotinic acetylcholine receptors, which have their own anti-inflammatory and endothelial protective effects relevant to atherosclerosis. APOE4 genotype links AD and CAD risk. Precl…	Similar to donepezil: GI side effects (nausea, vomiting, diarrhea), bradycardia risk, and syncope risk at initiation. Generally well tolerated with gradual dose titration. Suitable for chronic administration. Requires monitoring for cardiac conduction effects in susceptible patients.	Yes — donepezil, rivastigmine, memantine.	Moderate. Users are primarily elderly AD patients with high cardiovascular comorbidity. APOE4 genotype creates shared biological linkage between AD and CAD. DGIdb_Indication is accurate.	Moderately prescribed; less commonly used than donepezil. Estimated 1 to 2 million prescriptions annually in the US.	No specific large retrospective cohort studies on coronary artery disease outcomes for galantamine identified. Some observational data grouped with other cholinesterase inhibitors suggest potential cardiovascular benefit.	No coronary artery disease-specific clinical trials identified.	['Scott LJ, Goa KL. Galantamine: a review. Drugs. 2000;60:1095-1122. PMID 11129124', 'FDA prescribing information for Razadyne (galantamine hydrobromide), Janssen', 'No specific reference identified']
17	rivastigmine	APOE	unknown	for treatment of Alzheimer's disease	Accurate	Treatment of mild to moderate Alzheimer's disease; treatment of dementia associated with Parkinson's disease	Alzheimer's disease, Parkinson's disease dementia	Rivastigmine is a dual acetylcholinesterase and butyrylcholinesterase (BChE) inhibitor. The anti-inflammatory cholinergic pathway rationale applies similarly to donepezil and galantamine. Additionally, BChE is expressed in vascular endothelium and within atherosclerotic plaques, and plasma BChE activity has been investigated as a cardiovascular biomarker. Dual inhibition by rivastigmine may have …	GI side effects are prominent with the oral formulation (nausea, vomiting); the transdermal patch formulation is significantly better tolerated. Bradycardia and syncope are possible. Suitable for chronic administration. Transdermal formulation preferred for tolerability.	Yes — donepezil, galantamine, memantine.	Moderate. Elderly AD and PD dementia patients with high cardiovascular comorbidity. DGIdb_Indication is accurate.	Moderately prescribed for AD and PD dementia. Estimated 2 to 3 million prescriptions per year in the US.	No specific retrospective cohort studies on coronary artery disease outcomes for rivastigmine identified.	No coronary artery disease-specific clinical trials identified.	["Birks JS et al. Rivastigmine for Alzheimer's disease. Cochrane Database Syst Rev. 2015. PMID 26389900", 'FDA prescribing information for Exelon (rivastigmine), Novartis']
Gemini 3.1 Preview
Rank	Drug	Target_Protein	Interaction_Type	DGIdb_Indication	DGIdb_Indication_Accuracy	FDA_Approved_Indications	Disease	Reasons_to_List	Safety_Profile	Active_Comparator_Availability	Expected_Bias_From_Indication	General_Population_Use	Retrospective_Cohort_Studies	Clinical_Trials	Key_References
1	apixaban	APOE	unknown	antithrombotic	Accurate	Reduction of risk of stroke and systemic embolism in nonvalvular atrial fibrillation; Prophylaxis of deep vein thrombosis (DVT); Treatment of DVT and pulmonary embolism (PE); Reduction in the risk of recurrent DVT and PE.	Thromboembolic disorders	Apixaban is a direct Factor Xa inhibitor. While mapped to APOE in this database, its primary clinical value in CAD is preventing thrombotic complications (MI, stroke) and systemic embolism. It is a cornerstone of cardiovascular pharmacology in patients with concomitant atrial fibrillation.	Primary risk is bleeding (GI, intracranial). Generally better tolerated than warfarin for chronic administration (>=6 months). Requires monitoring of renal function.	Warfarin, Rivaroxaban, Edoxaban, Dabigatran.	High. Prescribed for atrial fibrillation or VTE, which are significant independent risk factors for MACE and mortality in CAD patients.	Widely prescribed. One of the top-selling drugs globally with millions of annual prescriptions.	Extensive retrospective and registry data (e.g., ARISTOTLE sub-analyses) show its efficacy in preventing cardiovascular events in high-risk patients. Studies like AUGUSTUS examine its role in CAD patients following percutaneous coronary intervention.	AUGUSTUS (NCT02415400) evaluated apixaban in patients with atrial fibrillation and recent acute coronary syndrome or PCI.	['Granger CB, et al. N Engl J Med. 2011;365:981-992. (PMID: 21870978)', 'Lopes RD, et al. N Engl J Med. 2019;380:1509-1524. (PMID: 30883055)', 'FDA prescribing information']
13	bupropion hydrochloride	APOE	unknown	smoking-cessation agent, appetite suppressant, antidepressant	Accurate	Major Depressive Disorder (MDD), Seasonal Affective Disorder (SAD), Smoking cessation (Zyban).	Depression / Smoking cessation	Effective for smoking cessation, the most critical lifestyle intervention for CAD. It also treats depression, which is a significant comorbidity and poor prognostic factor in patients with established CAD.	Risk of seizures, hypertension, and insomnia. Contraindicated in patients with eating disorders.	Varenicline, SSRIs.	High. Smoking and depression are both major confounders for cardiovascular outcomes.	Very widely used.	The EAGLES trial confirmed the cardiovascular safety profile of bupropion in smokers.	EAGLES trial (NCT01456936) assessed neuropsychiatric and CV safety.	['Benowitz NL, et al. JAMA Intern Med. 2018;178(5):622-631. (PMID: 29630702)', 'FDA prescribing information']
14	nicotine polacrilex	APOE	unknown	Central Nervous System Stimulants	Inaccurate	Smoking cessation aid.	Tobacco Use Disorder	Directly supports smoking cessation, reducing the primary risk factor for CAD development and progression. NRT is significantly safer for the cardiovascular system than tobacco combustion.	Safe for chronic use as an aid to stop smoking. May cause minor heart rate and blood pressure increases.	Varenicline, Bupropion.	High. Targeted at smokers, the population at highest risk for CAD events.	Extremely high OTC use.	Large meta-analyses of NRT trials confirm no significant increase in MACE compared to placebo in CV patients.	Studied in numerous smoking cessation trials involving high-risk cardiac patients.	['Mills EJ, et al. Circulation. 2014;129(1):28-41. (PMID: 24323793)', 'FDA prescribing information']
3	glimepiride	TNF	unknown	antidiabetic	Accurate	Type 2 Diabetes Mellitus (T2DM).	Diabetes	Glycemic control is a pillar of CAD prevention in diabetics. Some evidence suggests glimepiride may have pleiotropic effects on TNF-alpha and vascular function compared to older sulfonylureas, and it has demonstrated cardiovascular safety.	Main risk is hypoglycemia and weight gain. Suitable for chronic use (>=6 months).	Metformin, Glipizide, Linagliptin, SGLT2 inhibitors.	High. The indication (Diabetes) is one of the strongest drivers of CAD, making it difficult to separate drug effect from disease progression.	Very widely used (millions of prescriptions).	The CAROLINA trial compared glimepiride to linagliptin and showed non-inferiority regarding major adverse cardiovascular outcomes.	CAROLINA trial (NCT01243424) focused on CV safety in T2DM patients with high CV risk.	['Rosenstock J, et al. JAMA. 2019;322(12):1155-1166. (PMID: 31536101)', 'FDA prescribing information']
16	donepezil	APOE	unknown	for treatment of alzheimer's disease	Accurate	Dementia of the Alzheimer's type.	Alzheimer's Disease	Acetylcholinesterase inhibitor. Observational data suggest these agents are associated with a lower risk of MI and mortality, possibly through a cholinergic anti-inflammatory pathway and improved autonomic balance.	Risk of bradycardia and syncope. Common side effects are GI-related (nausea, diarrhea). Suitable for chronic use (>=6 months).	Rivastigmine, Galantamine.	High. Alzheimer's patients are typically older with significant baseline vascular risk.	Widely used in elderly populations.	A large Swedish study found a significant reduction in MI and death in AD patients taking cholinesterase inhibitors.	No CAD-specific prevention trials identified.	['Nordström P, et al. Eur Heart J. 2013;34(33):2585-2591. (PMID: 23739311)', 'FDA prescribing information']
17	galantamine	APOE	unknown	for treatment of alzheimer's disease	Accurate	Dementia of the Alzheimer's type.	Alzheimer's Disease	Acetylcholinesterase inhibitor. Like donepezil, it may modulate systemic inflammation via the vagus nerve and improve cardiovascular autonomic tone.	Risks include bradycardia, syncope, and GI upset. Generally safe for chronic administration.	Donepezil, Rivastigmine.	High. Dementia is often comorbid with vascular disease.	Moderate.	Pooled registry data for this drug class show a consistent inverse association with myocardial infarction risk.	No CAD-specific clinical trials identified.	['Nordström P, et al. Eur Heart J. 2013;34(33):2585-2591. (PMID: 23739311)', 'FDA prescribing information']
18	rivastigmine	APOE	unknown	for treatment of Alzheimer's disease	Accurate	Dementia of the Alzheimer's type; Parkinson's disease dementia.	Dementia	Acetylcholinesterase inhibitor. Shares the potential 'cholinergic anti-inflammatory' benefits of the class. The transdermal patch formulation might offer more stable therapeutic levels.	GI distress, bradycardia risk, and skin reactions from the patch. Suitable for chronic use.	Donepezil, Galantamine.	High.	Moderate.	Grouped with other cholinesterase inhibitors in large retrospective studies showing CV benefits.	No CAD-specific clinical trials identified.	['FDA prescribing information']
GPT-5.5
Rank	Drug	Target_Protein	Interaction_Type	DGIdb_Indication	DGIdb_Indication_Accuracy	FDA_Approved_Indications	Disease	Reasons_to_List	Safety_Profile	Active_Comparator_Availability	Expected_Bias_From_Indication	General_Population_Use	Retrospective_Cohort_Studies	Clinical_Trials	Key_References
1	apixaban	APOE	unknown	antithrombotic	Partially Accurate	FDA-approved to reduce stroke and systemic embolism in nonvalvular atrial fibrillation; treat DVT and PE; reduce recurrent DVT/PE; and prevent DVT after hip or knee replacement.	Thromboembolic disease, atrial fibrillation, venous thromboembolism.	Direct factor Xa inhibition is mechanistically relevant to coronary thrombosis and ischemic events, although chronic anticoagulation is only beneficial in selected high-thrombotic-risk CAD contexts and is limited by bleeding.	Suitable for chronic use when indicated; major concern is bleeding, especially with antiplatelets, renal impairment, older age, or interacting drugs.	High: warfarin, rivaroxaban, dabigatran, edoxaban, low-molecular-weight heparins.	High: atrial fibrillation and VTE are strongly associated with cardiovascular risk and antithrombotic co-treatment; DGIdb is broadly correct and does not materially change this assessment.	Widely prescribed.	Multiple retrospective comparative-effectiveness studies in AF/VTE populations include MI or MACE outcomes, but these evaluate anticoagulant safety/effectiveness in indicated populations rather than CAD repurposing.	No coronary artery disease-specific repurposing trial identified; APPRAISE-2 studied apixaban after acute coronary syndrome and was limited by increased bleeding.	['FDA prescribing information', 'Granger CB, N Engl J Med, 2011, PMID: 21870978', 'Alexander JH, N Engl J Med, 2011, PMID: 21780946']
4	bupropion hydrochloride	APOE	unknown	smoking-cessation agent, appetite suppressant, antidepressant	Partially Accurate	FDA-approved for major depressive disorder, seasonal affective disorder, and smoking cessation; not FDA-approved as an appetite suppressant.	Depression, seasonal affective disorder, tobacco dependence.	Could reduce CAD risk indirectly by promoting smoking cessation; direct anti-atherosclerotic evidence is limited.	Suitable for chronic psychiatric use when indicated; risks include seizure, hypertension, insomnia, anxiety, and contraindication in eating disorders or sedative/alcohol withdrawal.	High: SSRIs/SNRIs for depression; varenicline and nicotine replacement for smoking cessation.	High: smoking and depression are major CAD risk factors; the inaccurate appetite-suppressant component could materially mislead bias assessment if interpreted as obesity treatment.	Widely prescribed.	Smoking-cessation pharmacotherapy cohorts have examined cardiovascular safety of bupropion versus varenicline or nicotine replacement, generally without a clear excess MACE signal but not demonstrating CAD treatment efficacy.	No coronary artery disease-specific treatment trial identified; smoking-cessation trials in cardiovascular populations have evaluated abstinence and safety.	['FDA prescribing information', 'Rigotti NA, Circulation, 2010, PMID: 20048210', 'Mills EJ, Circulation, 2014, PMID: 24323793']
5	nicotine polacrilex	APOE	unknown	Central Nervous System Stimulants	Inaccurate	FDA-approved over-the-counter nicotine replacement therapy to aid smoking cessation.	Tobacco dependence.	Potential CAD benefit is indirect through smoking cessation, one of the strongest modifiable CAD risk reductions; nicotine itself is not anti-atherosclerotic.	Generally acceptable short- to medium-term; caution in recent MI, serious arrhythmias, or worsening angina; indefinite use is less desirable than complete cessation.	High: varenicline, bupropion, nicotine patch, lozenge, inhaler, and nasal spray.	High: tobacco dependence is a major CAD risk factor; DGIdb CNS-stimulant framing is inaccurate and would obscure smoking-related confounding.	Widely used over the counter.	Large observational studies of smoking-cessation medications include cardiovascular safety outcomes; no consistent excess MACE from nicotine replacement has been shown compared with other cessation aids, but confounding by smoking severity remains.	No coronary artery disease-specific treatment trial identified; nicotine replacement has been studied for smoking cessation in patients with cardiovascular disease.	['FDA prescribing information', 'Joseph AM, N Engl J Med, 1996, PMID: 8598871', 'Mills EJ, Circulation, 2014, PMID: 24323793']
8	glimepiride	TNF	unknown	antidiabetic	Partially Accurate	FDA-approved as an adjunct to diet and exercise to improve glycemic control in adults with type 2 diabetes mellitus.	Type 2 diabetes mellitus.	Diabetes control is relevant to CAD risk, but sulfonylureas lack specific cardioprotective evidence compared with GLP-1 receptor agonists or SGLT2 inhibitors.	Chronic use is feasible but limited by hypoglycemia and weight gain; caution in older adults and renal impairment.	High: metformin, insulin, DPP-4 inhibitors, SGLT2 inhibitors, GLP-1 receptor agonists, and other sulfonylureas.	High: type 2 diabetes is a major CAD risk factor; DGIdb is broadly correct.	Moderate use; declining relative to newer agents.	Numerous diabetes comparative-effectiveness cohorts assess MI/MACE with sulfonylureas; results vary and do not support CAD-specific repurposing.	No coronary artery disease-specific repurposing trial identified; CAROLINA compared linagliptin with glimepiride for cardiovascular outcomes in type 2 diabetes.	['FDA prescribing information', 'Rosenstock J, JAMA, 2019, PMID: 31536101', 'ADVANCE Collaborative Group, N Engl J Med, 2008, PMID: 18539916']
11	donepezil	APOE	unknown	for treatment of alzheimer's disease	Accurate	FDA-approved for treatment of dementia of the Alzheimer type.	Alzheimer disease dementia.	Cholinesterase inhibition may engage cholinergic anti-inflammatory pathways and has observational cardiovascular signals, but CAD-specific evidence is indirect.	Chronic use is common in dementia; risks include bradycardia, syncope, weight loss, gastrointestinal effects, and conduction abnormalities.	High: rivastigmine, galantamine, memantine, and anti-amyloid antibodies for selected patients.	High: Alzheimer disease, age, frailty, and care patterns strongly confound CAD outcomes; DGIdb is accurate.	Moderate among older adults with dementia.	Some dementia cohorts have reported lower MI or mortality among cholinesterase-inhibitor users versus nonusers, but CAD-specific causal inference is weak.	No coronary artery disease-specific clinical trials identified.	['FDA prescribing information', 'Nordstrom P, Eur Heart J, 2013, PMID: 23616405']
13	galantamine	APOE	unknown	for treatment of alzheimer's disease	Accurate	FDA-approved for mild-to-moderate dementia of the Alzheimer type.	Alzheimer disease dementia.	Cholinesterase inhibition and nicotinic modulation may affect anti-inflammatory signaling, but CAD benefit evidence remains indirect and class-based.	Chronic use is possible; risks include nausea, vomiting, weight loss, bradycardia, syncope, and conduction effects.	High: donepezil, rivastigmine, memantine.	High: Alzheimer disease and advanced age strongly confound CAD outcomes; DGIdb is accurate.	Low to moderate use.	Class-based dementia cohorts include galantamine; no robust galantamine-specific CAD repurposing cohort identified.	No coronary artery disease-specific clinical trials identified.	['FDA prescribing information', 'Nordstrom P, Eur Heart J, 2013, PMID: 23616405']
12	rivastigmine	APOE	unknown	for treatment of Alzheimer's disease	Partially Accurate	FDA-approved for mild-to-moderate dementia of the Alzheimer type and mild-to-moderate dementia associated with Parkinson disease.	Alzheimer disease dementia and Parkinson disease dementia.	Cholinesterase-inhibitor class rationale includes possible autonomic and anti-inflammatory effects, but no direct CAD indication exists.	Chronic use is feasible; GI effects, weight loss, bradycardia, syncope, and patch-site reactions are key concerns.	High: donepezil, galantamine, memantine.	High: dementia and Parkinson disease populations have major age and frailty confounding; DGIdb is incomplete but not materially misleading.	Moderate to low use.	Cholinesterase-inhibitor class observational cohorts include rivastigmine users and cardiovascular outcomes, but drug-specific CAD evidence is limited.	No coronary artery disease-specific clinical trials identified.	['FDA prescribing information', 'Nordstrom P, Eur Heart J, 2013, PMID: 23616405']
