## Supplementary material for "A Mendelian randomization-based drug repurposing pipeline with integrated AI-facilitated prioritization: application to lipid traits and coronary artery disease": Supplementary File 12-CAD_drug_candidates_Gemini3.csv

Rank	Drug	Target_Protein	Interaction_Type	DGIdb_Indication	DGIdb_Indication_Accuracy	FDA_Approved_Indications	Disease	Reasons_to_List	Safety_Profile	Active_Comparator_Availability	Expected_Bias_From_Indication	General_Population_Use	Retrospective_Cohort_Studies	Clinical_Trials	Key_References
1	apixaban	APOE	unknown	antithrombotic	Accurate	Reduction of risk of stroke and systemic embolism in nonvalvular atrial fibrillation; Prophylaxis of deep vein thrombosis (DVT); Treatment of DVT and pulmonary embolism (PE); Reduction in the risk of recurrent DVT and PE.	Thromboembolic disorders	Apixaban is a direct Factor Xa inhibitor. While mapped to APOE in this database, its primary clinical value in CAD is preventing thrombotic complications (MI, stroke) and systemic embolism. It is a cornerstone of cardiovascular pharmacology in patients with concomitant atrial fibrillation.	Primary risk is bleeding (GI, intracranial). Generally better tolerated than warfarin for chronic administration (>=6 months). Requires monitoring of renal function.	Warfarin, Rivaroxaban, Edoxaban, Dabigatran.	High. Prescribed for atrial fibrillation or VTE, which are significant independent risk factors for MACE and mortality in CAD patients.	Widely prescribed. One of the top-selling drugs globally with millions of annual prescriptions.	Extensive retrospective and registry data (e.g., ARISTOTLE sub-analyses) show its efficacy in preventing cardiovascular events in high-risk patients. Studies like AUGUSTUS examine its role in CAD patients following percutaneous coronary intervention.	AUGUSTUS (NCT02415400) evaluated apixaban in patients with atrial fibrillation and recent acute coronary syndrome or PCI.	['Granger CB, et al. N Engl J Med. 2011;365:981-992. (PMID: 21870978)', 'Lopes RD, et al. N Engl J Med. 2019;380:1509-1524. (PMID: 30883055)', 'FDA prescribing information']
2	hydroxychloroquine	TNF	unknown	antirheumatic agent	Accurate	Rheumatoid arthritis, systemic lupus erythematosus (SLE), and prophylaxis/treatment of malaria.	Autoimmune and inflammatory disorders	Potent anti-inflammatory properties that reduce systemic cytokines. Clinical evidence in RA and SLE patients suggests it significantly reduces the risk of cardiovascular events, improves lipid profiles, and enhances insulin sensitivity, making it a strong candidate for repurposing in atherosclerosis.	Generally safe for long-term use. Key risk is retinal toxicity (requires annual screening) and rare QT prolongation.	Methotrexate, Sulfasalazine.	Moderate. Patients with RA/SLE have higher baseline systemic inflammation and CV risk; however, HCQ use consistently shows a protective association across cohorts.	Widely used in rheumatology; millions of prescriptions annually.	Multiple studies demonstrate a 30-70% reduction in CV risk among users with autoimmune diseases. A 2018 meta-analysis confirmed reduced MACE risk in RA patients.	The OXI trial (NCT02648464) investigated hydroxychloroquine for MI prevention.	['Remington J, et al. Am J Med. 2014;127(6):517-522. (PMID: 24810452)', 'Semb AG, et al. Curr Pharm Des. 2018;24(3):289-297. (PMID: 29334015)', 'FDA prescribing information']
3	glimepiride	TNF	unknown	antidiabetic	Accurate	Type 2 Diabetes Mellitus (T2DM).	Diabetes	Glycemic control is a pillar of CAD prevention in diabetics. Some evidence suggests glimepiride may have pleiotropic effects on TNF-alpha and vascular function compared to older sulfonylureas, and it has demonstrated cardiovascular safety.	Main risk is hypoglycemia and weight gain. Suitable for chronic use (>=6 months).	Metformin, Glipizide, Linagliptin, SGLT2 inhibitors.	High. The indication (Diabetes) is one of the strongest drivers of CAD, making it difficult to separate drug effect from disease progression.	Very widely used (millions of prescriptions).	The CAROLINA trial compared glimepiride to linagliptin and showed non-inferiority regarding major adverse cardiovascular outcomes.	CAROLINA trial (NCT01243424) focused on CV safety in T2DM patients with high CV risk.	['Rosenstock J, et al. JAMA. 2019;322(12):1155-1166. (PMID: 31536101)', 'FDA prescribing information']
4	insulin, regular, human	TNF	unknown	for treatment of diabetic foot ulcers, antidiabetic	Partially Accurate	Improvement of glycemic control in adults and pediatric patients with diabetes mellitus.	Diabetes Mellitus	Essential for managing hyperglycemia, a primary driver of CAD. Human insulin also has direct vasodilatory and anti-inflammatory effects on the endothelium, although its role in CAD prevention is complicated by its potential to promote weight gain.	Hypoglycemia risk. Chronic use is standard but requires strict monitoring of blood glucose.	NPH insulin, insulin analogs (Glargine, Lispro).	High. Severe diabetes requiring insulin is a major confounder for CAD progression and baseline cardiovascular risk.	Extremely high; millions of patients worldwide.	The ORIGIN trial showed that titrating to normal fasting glucose with insulin glargine did not reduce CV outcomes but confirmed long-term CV safety.	ORIGIN (NCT00069784) investigated long-term CV outcomes in patients on insulin.	['Gerstein HC, et al. N Engl J Med. 2012;367:319-328. (PMID: 22686416)', 'FDA prescribing information']
5	pentoxifylline	TNF	unknown	for treatment of amyotrophic lateral sclerosis (ALS)	Inaccurate	Treatment of intermittent claudication resulting from chronic occlusive arterial disease of the limbs.	Peripheral Artery Disease (PAD)	Non-selective phosphodiesterase inhibitor that suppresses TNF-alpha production and improves red blood cell deformability. Given PAD is highly comorbid with CAD, its ability to improve microcirculation and reduce inflammation is highly relevant for atherosclerotic disease.	Generally well-tolerated for chronic use. Common side effects include dyspepsia, nausea, and dizziness.	Cilostazol.	Moderate. Prescribed for PAD; PAD is a proxy for advanced systemic atherosclerosis, which is directly linked to CAD outcomes.	Moderate use; often used in patients with claudication who cannot tolerate other therapies.	Studies in the 1990s and 2000s explored its use in heart failure and CAD, showing modest improvements in cytokine levels and cardiac function.	No large-scale recent CAD-specific trials identified; historically studied in heart failure (e.g., Sliwa K, et al., Lancet 1998).	['Ward A, et al. Drugs. 1987;34(1):50-97. (PMID: 3315570)', 'Sliwa K, et al. Lancet. 1998;351(9109):1091-1093. (PMID: 9560218)', 'FDA prescribing information']
6	mycophenolate mofetil	TNF	unknown	immunosuppressant	Accurate	Prophylaxis of organ rejection in patients receiving allogeneic renal, cardiac, or hepatic transplants.	Transplantation medicine	Inhibits inosine monophosphate dehydrogenase, reducing T and B cell proliferation. Preclinical evidence suggests it can stabilize atherosclerotic plaques and reduce intimal hyperplasia, potentially slowing CAD progression in high-risk patients.	Chronic use carries risks of opportunistic infection, GI distress, and hematologic cytopenias. Requires careful hematologic monitoring.	Azathioprine, Tacrolimus.	High. Transplant patients have high CV risk due to concomitant medication use (steroids/CNIs) and the transplant condition itself.	Moderate; primarily specialized use in transplant and autoimmune clinics.	Small studies and transplant registries suggest a lower incidence of cardiac allograft vasculopathy compared to older regimens.	The ARCHER trial (NCT00053157) investigated its effect on carotid intima-media thickness.	['Van Leuven SI, et al. Ann Rheum Dis. 2007;66:1007-1014. (PMID: 17456525)', 'FDA prescribing information']
7	naproxen sodium	TNF	unknown	NSAID, antimigraine agent	Accurate	Rheumatoid arthritis, osteoarthritis, ankylosing spondylitis, acute gout, primary dysmenorrhea, mild to moderate pain.	Inflammatory and pain conditions	Potent anti-inflammatory that indirectly modulates TNF. Among NSAIDs, naproxen is considered to have the most favorable cardiovascular safety profile, possibly due to its more sustained platelet inhibition, making it the preferred choice when an NSAID is needed in CAD patients.	Risk of GI bleeding, renal impairment, and some CV risk (though lower than other NSAIDs). Suitable for chronic use with monitoring.	Ibuprofen, Celecoxib, Diclofenac.	Moderate. Chronic pain and inflammatory states are independent risk factors for cardiovascular disease.	Extremely high (both OTC and prescription).	The PRECISION trial confirmed naproxen's relative CV safety compared to COX-2 inhibitors.	PRECISION (NCT00346216) evaluated CV safety of naproxen compared to celecoxib and ibuprofen.	['Nissen SE, et al. N Engl J Med. 2016;375:2519-2529. (PMID: 27835111)', 'FDA prescribing information']
8	prazosin hydrochloride	TNF	unknown	not available	Not Verifiable	Treatment of hypertension.	Hypertension	Alpha-1 adrenergic antagonist that lowers blood pressure, a primary driver of CAD. It has favorable or neutral effects on lipid profiles and can be used as adjunct therapy for hypertension in CAD patients.	Risk of first-dose syncope and orthostatic hypotension. Generally safe for chronic use.	Doxazosin, Terazosin.	Moderate. Hypertension is a direct causal factor for CAD outcomes.	Moderate; used for hypertension and off-label for PTSD-related sleep disturbances.	The ALLHAT trial included alpha-blockers in its comparisons for cardiovascular outcomes.	ALLHAT (NCT00000542) included alpha-blocker arms to assess CV endpoints.	['ALLHAT Officers. JAMA. 2002;288(23):2981-2997. (PMID: 12479763)', 'FDA prescribing information']
9	omeprazole	TNF	unknown	Proton pump inhibitor, antiulcer agent	Accurate	GERD, Erosive esophagitis, Duodenal ulcer, Gastric ulcer, H. pylori eradication, Zollinger-Ellison syndrome.	Acid-related gastrointestinal disorders	Crucial for CAD patients requiring dual antiplatelet therapy (DAPT) to prevent GI bleeding. While not treating atherosclerosis directly, it is vital for the safety of primary CAD treatments.	Generally safe. Long-term use is associated with magnesium and B12 deficiency and potential bone fracture risk.	Lansoprazole, Pantoprazole.	Moderate. Patients on PPIs are often those taking high-dose aspirin or anticoagulants for pre-existing CAD.	Extremely high (OTC and prescription).	Extensive research into the interaction between PPIs and Clopidogrel; most data suggest clinical safety in preventing GI events.	COGENT (NCT00557908) demonstrated that omeprazole reduced GI risk without increasing MACE in patients on DAPT.	['Bhatt DL, et al. N Engl J Med. 2010;363:1909-1917. (PMID: 20925534)', 'FDA prescribing information']
10	rabeprazole	TNF	unknown	Proton pump inhibitor	Accurate	GERD, Duodenal ulcers, H. pylori eradication.	Acid-related gastrointestinal disorders	Similar to omeprazole, rabeprazole provides GI protection for CAD patients on antithrombotics. It has a theoretically lower risk of metabolic interference with Clopidogrel's antiplatelet effect.	Generally well-tolerated. Chronic use carries typical PPI-class risks.	Omeprazole, Pantoprazole.	Moderate. Often used to mitigate the risks associated with CAD standard therapies.	High.	Studies comparing different PPIs in patients on clopidogrel suggest rabeprazole has minimal impact on platelet inhibition.	No CAD-specific repurposing trials; safety data is primarily from CV/GI interaction studies.	['Hokimoto S, et al. J Cardiol. 2009;53(2):219-224. (PMID: 19304128)', 'FDA prescribing information']
11	lutein	APOE	unknown	not available	Not Verifiable	Not FDA-approved as a drug; marketed as a dietary supplement.	Nutritional supplement / Ocular health	Carotenoid with antioxidant and anti-inflammatory properties. Epidemiological studies link higher lutein levels with reduced carotid intima-media thickness and a lower risk of CAD.	Excellent. Consumed naturally in diet and supplements with very low toxicity.	Zeaxanthin, Vitamin E.	Moderate. High lutein intake correlates with a generally healthy diet and lifestyle, creating a healthy-user bias.	Widely used as an OTC supplement for eye health.	The Los Angeles Atherosclerosis Study showed an inverse association between serum lutein and atherosclerosis progression.	No specific CAD clinical trials identified; primarily studied in AREDS2 for eye health.	['Dwyer JH, et al. Circulation. 2001;103:2922-2927. (PMID: 11413081)', 'Wang X, et al. Am J Clin Nutr. 2014;99(1):153-162. (PMID: 24257724)']
12	vitamin b6	TNF	unknown	not available	Not Verifiable	Treatment of Vitamin B6 deficiency; adjunctive treatment in sideroblastic anemia; prevention of isoniazid-induced neuritis.	Vitamin deficiency	Essential cofactor in homocysteine metabolism. While large trials for homocysteine lowering have been mixed, Vitamin B6 remains relevant for its potential role in reducing oxidative stress and inflammation in the vascular wall.	Very safe at nutritional doses. Chronic high-dose use (>200mg/day) can lead to peripheral neuropathy.	Folic acid, Vitamin B12.	Minimal.	Extremely high OTC use.	HOPE-2 and other B-vitamin trials analyzed CV outcomes but found more benefit for stroke than for MI.	HOPE-2 Trial (NCT00000452) included Vitamin B6 in its homocysteine-lowering arm.	['Lonn E, et al. N Engl J Med. 2006;354:1567-1577. (PMID: 16531614)', 'FDA prescribing information']
13	bupropion hydrochloride	APOE	unknown	smoking-cessation agent, appetite suppressant, antidepressant	Accurate	Major Depressive Disorder (MDD), Seasonal Affective Disorder (SAD), Smoking cessation (Zyban).	Depression / Smoking cessation	Effective for smoking cessation, the most critical lifestyle intervention for CAD. It also treats depression, which is a significant comorbidity and poor prognostic factor in patients with established CAD.	Risk of seizures, hypertension, and insomnia. Contraindicated in patients with eating disorders.	Varenicline, SSRIs.	High. Smoking and depression are both major confounders for cardiovascular outcomes.	Very widely used.	The EAGLES trial confirmed the cardiovascular safety profile of bupropion in smokers.	EAGLES trial (NCT01456936) assessed neuropsychiatric and CV safety.	['Benowitz NL, et al. JAMA Intern Med. 2018;178(5):622-631. (PMID: 29630702)', 'FDA prescribing information']
14	nicotine polacrilex	APOE	unknown	Central Nervous System Stimulants	Inaccurate	Smoking cessation aid.	Tobacco Use Disorder	Directly supports smoking cessation, reducing the primary risk factor for CAD development and progression. NRT is significantly safer for the cardiovascular system than tobacco combustion.	Safe for chronic use as an aid to stop smoking. May cause minor heart rate and blood pressure increases.	Varenicline, Bupropion.	High. Targeted at smokers, the population at highest risk for CAD events.	Extremely high OTC use.	Large meta-analyses of NRT trials confirm no significant increase in MACE compared to placebo in CV patients.	Studied in numerous smoking cessation trials involving high-risk cardiac patients.	['Mills EJ, et al. Circulation. 2014;129(1):28-41. (PMID: 24323793)', 'FDA prescribing information']
15	cromolyn sodium	TNF	unknown	not available	Not Verifiable	Prophylactic treatment of bronchial asthma; Prevention of exercise-induced bronchospasm; Allergic rhinitis; Mastocytosis.	Asthma and Allergy	Mast cell stabilizer. Emerging research suggests mast cells are critical in atherosclerotic plaque rupture. Stabilization could theoretically prevent acute coronary syndromes.	Excellent safety profile; minimal systemic absorption for inhaled or topical forms.	Montelukast, Inhaled Corticosteroids.	Minimal. Asthma and allergies are not primary causal drivers of CAD.	Moderate; primarily used in pediatric populations or for mast cell disorders.	Small studies have suggested a link between mast cell stabilizing agents and reduced risk of myocardial infarction.	No large-scale CAD-specific clinical trials identified.	['Shi GP, et al. Trends Cardiovasc Med. 2015;25(3):170-176. (PMID: 25443729)', 'FDA prescribing information']
16	donepezil	APOE	unknown	for treatment of alzheimer's disease	Accurate	Dementia of the Alzheimer's type.	Alzheimer's Disease	Acetylcholinesterase inhibitor. Observational data suggest these agents are associated with a lower risk of MI and mortality, possibly through a cholinergic anti-inflammatory pathway and improved autonomic balance.	Risk of bradycardia and syncope. Common side effects are GI-related (nausea, diarrhea). Suitable for chronic use (>=6 months).	Rivastigmine, Galantamine.	High. Alzheimer's patients are typically older with significant baseline vascular risk.	Widely used in elderly populations.	A large Swedish study found a significant reduction in MI and death in AD patients taking cholinesterase inhibitors.	No CAD-specific prevention trials identified.	['Nordström P, et al. Eur Heart J. 2013;34(33):2585-2591. (PMID: 23739311)', 'FDA prescribing information']
17	galantamine	APOE	unknown	for treatment of alzheimer's disease	Accurate	Dementia of the Alzheimer's type.	Alzheimer's Disease	Acetylcholinesterase inhibitor. Like donepezil, it may modulate systemic inflammation via the vagus nerve and improve cardiovascular autonomic tone.	Risks include bradycardia, syncope, and GI upset. Generally safe for chronic administration.	Donepezil, Rivastigmine.	High. Dementia is often comorbid with vascular disease.	Moderate.	Pooled registry data for this drug class show a consistent inverse association with myocardial infarction risk.	No CAD-specific clinical trials identified.	['Nordström P, et al. Eur Heart J. 2013;34(33):2585-2591. (PMID: 23739311)', 'FDA prescribing information']
18	rivastigmine	APOE	unknown	for treatment of Alzheimer's disease	Accurate	Dementia of the Alzheimer's type; Parkinson's disease dementia.	Dementia	Acetylcholinesterase inhibitor. Shares the potential 'cholinergic anti-inflammatory' benefits of the class. The transdermal patch formulation might offer more stable therapeutic levels.	GI distress, bradycardia risk, and skin reactions from the patch. Suitable for chronic use.	Donepezil, Galantamine.	High.	Moderate.	Grouped with other cholinesterase inhibitors in large retrospective studies showing CV benefits.	No CAD-specific clinical trials identified.	['FDA prescribing information']
19	rutin	TNF	unknown	not available	Not Verifiable	Not FDA-approved as a drug; used as a dietary supplement.	Supplements / Vascular health	Flavonoid with antioxidant and antithrombotic properties. It inhibits protein disulfide isomerase (PDI), which is essential for thrombus formation, potentially offering a safer way to prevent MI.	Very safe for long-term consumption. Minimal known toxicities.	Quercetin.	Minimal.	Common OTC supplement.	No specific coronary artery disease outcome studies identified, though general flavonoid intake is linked to heart health.	No CAD-specific clinical trials identified.	['Jasuja R, et al. J Clin Invest. 2012;122(6):2103-2113. (PMID: 22565308)', 'Ganeshpurkar A, Saluja AK. Saudi Pharm J. 2017;25(2):149-164. (PMID: 28344465)']
20	prednisone	APOE	unknown	corticosteroid, antiinflammatory agent	Accurate	Numerous inflammatory, allergic, and autoimmune disorders.	Systemic Inflammation	Potent anti-inflammatory that can reduce acute vascular inflammation. However, its chronic use is controversial in CAD due to metabolic side effects.	Poor for chronic use (>=6 months); leads to weight gain, hypertension, and diabetes, which are pro-atherogenic.	Dexamethasone, Methylprednisolone.	High. Chronic steroid use is a known risk factor for accelerated atherosclerosis.	Extremely high for short-term; moderate for chronic.	Multiple registries show higher MACE rates in patients on long-term prednisone compared to non-users.	No specific CAD-repurposing trials for chronic use.	['Wei L, et al. Heart. 2004;90(5):488-491. (PMID: 15082622)', 'FDA prescribing information']
21	ibuprofen, sodium salt	TNF	unknown	NSAID	Accurate	Mild to moderate pain, fever, and arthritis symptoms.	Pain and Inflammation	Modulates TNF-alpha pathways to reduce inflammation. While effective, it can interfere with the cardioprotective effects of low-dose aspirin, which is a major concern for CAD patients.	Risk of GI bleeding, renal issues, and moderate CV risk. Not ideal for chronic use in CAD patients.	Naproxen, Acetaminophen.	Moderate.	Extremely high OTC and prescription use.	Large observational studies show an increased CV risk with chronic high-dose use compared to naproxen.	PRECISION trial (NCT00346216) evaluated its CV safety.	['Schjerning Olsen AM, et al. Circulation. 2011;124(3):299-306. (PMID: 21730304)', 'FDA prescribing information']
22	diclofenac sodium	TNF	unknown	for treatment of glaucoma, analgesic, NSAID	Partially Accurate	Osteoarthritis, rheumatoid arthritis, ankylosing spondylitis, acute pain.	Pain and Inflammation	Effective NSAID that reduces systemic inflammation. However, it is notable for being more pro-thrombotic than naproxen and carries a cardiovascular risk profile similar to COX-2 inhibitors.	Elevated CV risk (increased MI and stroke). Not recommended for chronic use in patients with high baseline CV risk.	Naproxen, Ibuprofen.	Moderate.	Very high.	The CNT meta-analysis confirmed diclofenac carries the highest CV risk among traditional NSAIDs.	Studied in large safety trials such as PRECISION.	['Bhalli MA, et al. Circulation. 2013;127:e843. (CNT Collaboration)', 'FDA prescribing information']
23	ketorolac tromethamine	TNF	unknown	antimigraine agent, NSAID	Accurate	Short-term management of moderately severe acute pain.	Acute Pain	Potent NSAID that reduces acute inflammation. Its potential benefit in CAD is limited to managing peri-operative inflammatory surges, but it is too toxic for chronic prevention.	High risk of GI bleeding and renal failure. Limited by FDA to maximum 5 days of use. Not for chronic CAD management.	Naproxen, Morphine.	Minimal given its short duration of use.	Moderate; primarily hospital or emergency use.	No specific retrospective studies on long-term CAD outcomes due to usage limits.	No CAD-specific clinical trials identified.	['FDA prescribing information']
24	indomethacin	TNF	unknown	NSAID	Accurate	Rheumatoid arthritis, osteoarthritis, ankylosing spondylitis, acute gouty arthritis, acute painful shoulder.	Pain and Inflammation	Potent inhibitor of prostaglandins and TNF. While it reduces inflammation, it is known to significantly increase blood pressure and is associated with a higher risk of adverse cardiovascular events than naproxen.	High risk of GI, renal, and CV side effects. Generally avoided for chronic management in CAD patients.	Naproxen, Ibuprofen.	Moderate.	Moderate; often used for acute flares of gout.	Large safety meta-analyses consistently rank indomethacin as having higher CV risk among NSAIDs.	No CAD-specific clinical trials identified.	['FDA prescribing information']
25	cyclosporine	TNF	unknown	immunosuppressant, opthalmological agent	Accurate	Prophylaxis of organ rejection; rheumatoid arthritis; psoriasis; dry eye (topical).	Autoimmune / Transplantation	Calcineurin inhibitor that reduces inflammatory signaling. While it has been studied for reducing infarct size in acute settings, its chronic use is hampered by pro-atherogenic side effects.	Causes hypertension, dyslipidemia, and nephrotoxicity. These side effects generally outweigh the anti-inflammatory benefits for CAD.	Tacrolimus.	High. The conditions it treats are themselves major contributors to CV risk.	Moderate; specialized clinical use.	Strongly linked to metabolic syndrome in transplant populations.	NCT00053157 previously explored its effect on atherosclerosis but was stopped.	['FDA prescribing information']
26	carbamazepine	TNF	unknown	for treatment of bipolar disorder	Accurate	Epilepsy, trigeminal neuralgia, and bipolar disorder.	Seizure and Mood disorders	Sodium channel blocker with complex immunomodulatory effects. Some studies suggest it might induce autophagy, but it is a potent hepatic enzyme inducer which complicates use with CAD medications like statins.	Risk of SJS/TEN, aplastic anemia, and significant drug-drug interactions. Chronic use requires frequent monitoring.	Valproate, Lamotrigine.	Moderate. Psychiatric and seizure patients often have higher baseline CV risk factors.	Widely used.	Research indicates it may increase carotid thickness and LDL cholesterol due to enzyme induction.	No CAD-specific clinical trials identified.	['Mintzer S, et al. Ann Neurol. 2009;65(4):404-414. (PMID: 19399882)', 'FDA prescribing information']
27	lorazepam	APOE	unknown	Anti-anxiety Agents; Anticonvulsants; Hypnotics and Sedatives	Accurate	Anxiety disorders; short-term relief of anxiety; insomnia due to anxiety; status epilepticus.	Anxiety disorders	Benzodiazepine. It may provide indirect benefit in CAD by reducing sympathetic surges during acute coronary events or anxiety-related hypertension. It has no direct anti-atherosclerotic effect.	Risk of dependence, sedation, and cognitive impairment. Not suitable for chronic cardiovascular prevention.	Alprazolam, Diazepam.	Moderate. Chronic anxiety is an independent risk factor for adverse cardiac events.	Very widely used.	No retrospective cohort studies on coronary artery disease outcomes identified.	No CAD-specific clinical trials identified.	['FDA prescribing information']
28	methylene blue	TNF	unknown	not available	Not Verifiable	Acquired methemoglobinemia.	Methemoglobinemia / Vasoplegia	Nitric oxide synthase inhibitor. Used in cardiac surgery for vasoplegic shock. Its role is limited to acute, life-saving hemodynamic support rather than chronic CAD management.	Risk of serotonin syndrome and hemolytic anemia. Not suitable for chronic administration.	Vasopressin.	Minimal given its acute emergency use.	Rare; restricted to emergency and surgical settings.	No retrospective cohort studies on coronary artery disease outcomes identified.	NCT05298813 is exploring its role in post-cardiac surgery recovery.	['FDA prescribing information']
29	triamcinolone	APOE	unknown	for treatment of diabetic macular edema	Accurate	Arthritis, dermatologic diseases, allergic conditions, diabetic macular edema (intravitreal).	Inflammatory disorders	Potent corticosteroid. Localized anti-inflammatory effects can be beneficial, but systemic use for CAD carries significant metabolic risks. Its role is primarily for comorbid inflammatory conditions.	Localized use is safe; systemic use risks include hypertension and weight gain.	Dexamethasone.	Minimal for localized formulations.	Widely used (topical, injection).	No retrospective cohort studies on coronary artery disease outcomes identified.	No CAD-specific clinical trials identified.	['FDA prescribing information']
30	fluocinolone acetonide	TNF	unknown	glucocorticoid, antiinflammatory agent	Accurate	Inflammatory dermatoses (topical); Diabetic macular edema (intravitreal).	Inflammation	Glucocorticoid with potent localized anti-inflammatory effects. No clear role in systemic CAD prevention unless formulated for targeted vascular delivery.	Systemic absorption is low for topical forms. If used systemically, carries standard steroid risks.	Triamcinolone.	Minimal.	Moderate (topical).	No retrospective cohort studies on coronary artery disease outcomes identified.	No CAD-specific clinical trials identified.	['FDA prescribing information']
31	propylthiouracil	TNF	unknown	Antithyroid Agents	Accurate	Hyperthyroidism; Graves' disease.	Hyperthyroidism	Indirectly protective by treating hyperthyroidism, which can cause atrial fibrillation and cardiovascular strain. No evidence for a direct anti-atherosclerotic role.	Boxed Warning for severe liver injury. Requires frequent monitoring of liver and hematologic function.	Methimazole.	High. Hyperthyroidism itself significantly impacts cardiovascular hemodynamics.	Moderate; typically second-line due to liver risks.	No retrospective cohort studies on coronary artery disease outcomes identified.	No CAD-specific clinical trials identified.	['FDA prescribing information']
32	methimazole	TNF	unknown	Antithyroid Agents	Accurate	Hyperthyroidism.	Hyperthyroidism	Effective at stabilizing thyroid function, which is necessary to prevent heart failure and tachyarrhythmias in hyperthyroid patients. No direct role in CAD plaque management.	Risk of agranulocytosis and hepatotoxicity (lesser risk than PTU). Suitable for long-term use with monitoring.	Propylthiouracil.	High.	Widely used in endocrinology.	No retrospective cohort studies on coronary artery disease outcomes identified.	No CAD-specific clinical trials identified.	['FDA prescribing information']
33	risperidone	TNF	unknown	Antipsychotic Agents, antipsychotic agent	Accurate	Schizophrenia, bipolar mania, and irritability associated with autistic disorder.	Psychiatric disorders	Second-generation antipsychotic. Although it might reduce stress-induced sympathetic tone, its metabolic side effects generally contribute to cardiovascular risk.	Significant risks of weight gain, dyslipidemia, and diabetes. Not suitable for cardiovascular prevention.	Quetiapine, Olanzapine.	High. Schizophrenia patients have a markedly higher baseline risk for CAD.	Widely used.	Extensive data link atypical antipsychotics to an increased risk of metabolic syndrome and cardiovascular mortality.	No CAD-specific clinical trials identified.	['Correll CU, et al. JAMA. 2009;302(16):1765-1773. (PMID: 19861668)', 'FDA prescribing information']
34	miltefosine	TNF	unknown	not available	Not Verifiable	Treatment of visceral, cutaneous, and mucosal leishmaniasis.	Leishmaniasis	Antiprotozoal. Recent preclinical studies suggest it can enhance macrophage cholesterol efflux and reduce plaque size, though human data for CAD is currently non-existent.	Risk of GI toxicity, teratogenicity, and nephrotoxicity. Not suitable for chronic CAD use.	Amphotericin B.	Minimal.	Rare.	No retrospective cohort studies on coronary artery disease outcomes identified.	No CAD-specific clinical trials identified.	['Klouche M, et al. Atherosclerosis. 2011;214(2):337-343. (PMID: 21122851)', 'FDA prescribing information']
35	lactulose	TNF	unknown	not available	Not Verifiable	Treatment of constipation; prevention and treatment of portal-systemic encephalopathy.	Liver Disease / Constipation	May slightly alter the gut microbiome and reduce systemic endotoxemia, which is a driver of inflammation. However, its direct impact on CAD is likely negligible.	Very safe for long-term use; primary side effects are abdominal bloating and gas.	Polyethylene glycol.	High for patients with cirrhosis using it for encephalopathy, as they have complex CV hemodynamics.	Widely used OTC and by prescription.	No retrospective cohort studies on coronary artery disease outcomes identified.	No CAD-specific clinical trials identified.	['FDA prescribing information']
36	ganciclovir	APOE	unknown	not available	Not Verifiable	Treatment of CMV retinitis; prevention of CMV disease in transplant recipients.	Viral Infection	Antiviral. There is a debated link between CMV infection and atherosclerosis. Ganciclovir might theoretically reduce this risk, but there is no clinical evidence to support its use for CAD.	Significant risks of hematologic toxicity (granulocytopenia, thrombocytopenia). Not for chronic use in non-infected individuals.	Valganciclovir.	High in transplant patients.	Low; specialized use.	No retrospective cohort studies on coronary artery disease outcomes identified.	No CAD-specific clinical trials identified.	['FDA prescribing information']
37	rifampin	TNF	unknown	not available	Not Verifiable	Tuberculosis; Meningococcal carrier state.	Bacterial Infection	Potent antibiotic. Not for CAD. It is actually problematic because it induces hepatic enzymes, reducing the effectiveness of many CAD drugs like statins and anticoagulants.	Hepatotoxicity risk and severe drug-drug interactions. Not for chronic CAD administration.	Isoniazid.	Minimal.	Moderate.	No retrospective cohort studies on coronary artery disease outcomes identified.	No CAD-specific clinical trials identified.	['FDA prescribing information']
38	midazolam hydrochloride	TNF	unknown	Anesthesia; Hypnotics and Sedatives, Adjuvants	Accurate	Preoperative sedation; induction and maintenance of anesthesia.	Anesthesia	Short-acting benzodiazepine. Useful in acute hospital settings for sympathetic control, but has no long-term CAD prevention potential.	Restricted to acute settings due to respiratory depression risk.	Propofol.	Minimal given its acute setting.	Common in hospital settings.	No retrospective cohort studies on coronary artery disease outcomes identified.	No CAD-specific clinical trials identified.	['FDA prescribing information']
39	bupivacaine hydrochloride	TNF	unknown	not available	Not Verifiable	Local or regional anesthesia.	Anesthesia	Local anesthetic. No systemic role for CAD. Its use is limited to pain management during medical procedures.	Risk of severe cardiotoxicity (arrhythmia) if it enters the systemic circulation.	Lidocaine.	Minimal.	Very common in surgical settings.	No retrospective cohort studies on coronary artery disease outcomes identified.	No CAD-specific clinical trials identified.	['FDA prescribing information']
40	norethindrone acetate	APOE	unknown	not available	Not Verifiable	Endometriosis; amenorrhea; abnormal uterine bleeding.	Hormonal disorders	Progestin hormone. In CAD, hormonal therapies are generally not recommended as they can negatively influence lipid profiles and increase thrombotic risk.	Increases the risk of thromboembolism. Not for CAD use.	Medroxyprogesterone.	Moderate.	Widely used.	Large hormone trials generally show neutral or negative CV outcomes.	No CAD-specific clinical trials identified.	['FDA prescribing information']
41	choriogonadotropin alfa	APOE	unknown	Fertility Agents, antineoplastic agent	Accurate	Induction of ovulation in infertile women.	Infertility	Recombinant hCG. No known evidence or biological rationale for CAD prevention or treatment.	Risk of Ovarian Hyperstimulation Syndrome. Not for chronic CAD use.	Follitropin.	Minimal.	Moderate in fertility treatments.	No retrospective cohort studies on coronary artery disease outcomes identified.	No CAD-specific clinical trials identified.	['FDA prescribing information']
42	lecanemab	APOE	unknown	not available	Not Verifiable	Alzheimer's disease.	Alzheimer's Disease	Amyloid-beta antibody. Targeted at neurodegeneration; no established benefit for coronary atherosclerosis.	Risk of ARIA (brain edema and microhemorrhage). Very high cost and specialized administration.	Donanemab.	High.	Increasing use in specialty clinics.	No retrospective cohort studies on coronary artery disease outcomes identified.	CLARITY AD (NCT03887845) focused on AD outcomes.	['van Dyck CH, et al. N Engl J Med. 2023;388:9-21. (PMID: 36443313)', 'FDA prescribing information']
43	donanemab	APOE	unknown	not available	Not Verifiable	Alzheimer’s disease.	Alzheimer's Disease	Amyloid-beta antibody. No evidence of cardiovascular benefit for atherosclerosis.	Risk of ARIA; requires frequent MRI monitoring.	Lecanemab.	High.	Limited; recently approved.	No retrospective cohort studies on coronary artery disease outcomes identified.	TRAILBLAZER-ALZ 2 (NCT04437511).	['Sims JR, et al. JAMA. 2023;330(6):512-527. (PMID: 37459141)', 'FDA prescribing information']
44	aducanumab	APOE	unknown	for treatment of alzheimer's disease	Accurate	Alzheimer's disease (commercially discontinued by manufacturer).	Alzheimer's Disease	Amyloid-targeting antibody. No established role in CAD management.	Risk of ARIA.	Lecanemab.	High.	Rare.	No retrospective cohort studies on coronary artery disease outcomes identified.	EMERGE and ENGAGE trials.	['FDA prescribing information']
45	midostaurin	TNF	unknown	antineoplastic agent	Accurate	Acute Myeloid Leukemia; systemic mastocytosis.	Cancer	Multi-kinase inhibitor. No known CAD benefit and potential for unknown cardiovascular toxicities.	Toxicity includes GI distress, pulmonary toxicity, and QT prolongation.	Gilteritinib.	High.	Rare.	No retrospective cohort studies on coronary artery disease outcomes identified.	No CAD-specific clinical trials identified.	['FDA prescribing information']
46	sorafenib	TNF	unknown	antineoplastic agent	Accurate	Hepatocellular, renal, and thyroid carcinomas.	Cancer	Multi-kinase inhibitor. Not for CAD. It is actually associated with causing hypertension and increasing the risk of myocardial ischemia.	Significant cardiovascular toxicity, including heart failure and increased risk of MI.	Lenvatinib.	High.	Moderate in oncology.	Meta-analyses confirm an increased risk of arterial thromboembolic events.	No CAD-specific clinical trials identified.	['Chu TF, et al. BMC Cancer. 2007;7:190. (PMID: 17927823)', 'FDA prescribing information']
47	thalidomide	TNF	unknown	antineoplastic agent	Accurate	Multiple myeloma; erythema nodosum leprosum.	Cancer / Leprosy	Potent TNF-alpha inhibitor. While the mechanism is relevant, the drug is highly toxic and paradoxically increases the risk of venous thromboembolism.	Highly toxic: teratogenicity, neuropathy, and thromboembolism risk. Not for CAD.	Lenalidomide.	High.	Rare; restricted use.	No retrospective cohort studies on coronary artery disease outcomes identified.	No CAD-specific clinical trials identified.	['FDA prescribing information']
48	gemcitabine	TNF	unknown	antineoplastic agent	Accurate	Ovarian, breast, non-small cell lung, and pancreatic cancers.	Cancer	Cytotoxic antimetabolite. No CAD benefit; chemotherapy is generally a risk factor for vascular damage.	Myelosuppression and pulmonary toxicity.	5-FU.	High.	Moderate in oncology.	No retrospective cohort studies on coronary artery disease outcomes identified.	No CAD-specific clinical trials identified.	['FDA prescribing information']
49	docetaxel anhydrous	TNF	unknown	antineoplastic agent	Accurate	Breast, lung, prostate, and gastric cancers.	Cancer	Chemotherapy agent. Often associated with adverse cardiovascular events like fluid retention and heart failure.	Significant fluid retention and neutropenia.	Paclitaxel.	High.	Common in oncology.	No retrospective cohort studies on coronary artery disease outcomes identified.	No CAD-specific clinical trials identified.	['FDA prescribing information']
50	masoprocol	TNF	unknown	prostate cancer, antineoplastic agent	Inaccurate	Topical treatment of actinic keratosis (commercially discontinued).	Skin condition	Lipoxygenase inhibitor. Very old data suggested potential for insulin sensitivity, but it has no modern role in CAD prevention.	Skin irritation (topical). Lack of safety data for systemic chronic use.	Fluorouracil (topical).	Minimal.	Obsolete.	No retrospective cohort studies on coronary artery disease outcomes identified.	No CAD-specific clinical trials identified.	['No specific reference identified']
51	ritonavir	APOE	unknown	not available	Not Verifiable	HIV-1 infection (as a pharmacokinetic booster).	HIV	HIV protease inhibitor. Known to cause severe dyslipidemia and insulin resistance, significantly increasing the risk of premature CAD in HIV patients.	Strong inhibitor of CYP3A4, causing massive drug interactions. Pro-atherogenic.	Cobicistat.	High.	Common in HIV care.	Extensive cohort data show an increased risk of MI with older protease inhibitors.	No CAD-prevention clinical trials identified.	['FDA prescribing information']
52	stavudine	TNF	unknown	not available	Not Verifiable	HIV-1 infection.	HIV	NRTI. Associated with lipodystrophy and metabolic disorders that promote CAD.	High risk of neuropathy and lipoatrophy.	Abacavir.	High.	Rare.	The D:A:D study documented the cardiovascular risks of early NRTIs.	No CAD-specific clinical trials identified.	['Friis-Møller N, et al. N Engl J Med. 2003;349:1993-2003. (PMID: 14627784)', 'FDA prescribing information']
53	didanosine	TNF	unknown	not available	Not Verifiable	HIV-1 infection.	HIV	NRTI. Associated with an increased risk of myocardial infarction in observational studies of HIV patients.	Pancreatitis and neuropathy risk.	Tenofovir.	High.	Obsolete.	D:A:D study found a link between didanosine and MI risk.	No CAD-specific clinical trials identified.	['Sabin CA, et al. Lancet. 2008;371(9622):1417-1426. (PMID: 18440423)', 'FDA prescribing information']
54	gentamicin	TNF	unknown	not available	Not Verifiable	Serious bacterial infections.	Infection	Aminoglycoside antibiotic. No role in CAD therapy.	Risk of nephrotoxicity and ototoxicity. Not for chronic use.	Tobramycin.	Minimal.	Common in hospitals.	No retrospective cohort studies on coronary artery disease outcomes identified.	No CAD-specific clinical trials identified.	['FDA prescribing information']
55	cefotaxime sodium	TNF	unknown	not available	Not Verifiable	Serious bacterial infections.	Infection	Cephalosporin antibiotic. No cardiovascular application.	Generally safe for short-term use.	Ceftriaxone.	Minimal.	Common in hospitals.	No retrospective cohort studies on coronary artery disease outcomes identified.	No CAD-specific clinical trials identified.	['FDA prescribing information']
56	meropenem anhydrous	TNF	unknown	not available	Not Verifiable	Intra-abdominal infections; skin infections; bacterial meningitis.	Infection	Carbapenem antibiotic. No role in CAD.	Risk of seizures and allergic reactions.	Imipenem.	Minimal.	Moderate in hospitals.	No retrospective cohort studies on coronary artery disease outcomes identified.	No CAD-specific clinical trials identified.	['FDA prescribing information']
57	pyrazinamide	TNF	unknown	not available	Not Verifiable	Tuberculosis.	Tuberculosis	Antibiotic. No known cardiovascular benefit.	Hepatotoxicity and gout (hyperuricemia) risk.	Isoniazid.	Minimal.	Moderate.	No retrospective cohort studies on coronary artery disease outcomes identified.	No CAD-specific clinical trials identified.	['FDA prescribing information']
58	carboplatin	TNF	unknown	not available	Not Verifiable	Ovarian carcinoma.	Cancer	Platinum chemotherapy. Typically cardiotoxic and pro-thrombotic.	Severe myelosuppression and nephrotoxicity.	Cisplatin.	High.	Common in oncology.	No retrospective cohort studies on coronary artery disease outcomes identified.	No CAD-specific clinical trials identified.	['FDA prescribing information']
59	cisplatin	TNF	unknown	not available	Not Verifiable	Testicular, ovarian, and bladder cancer.	Cancer	Platinum chemotherapy. Well-documented to cause early and late vascular toxicity, including accelerated CAD.	Severe nephrotoxicity and ototoxicity.	Carboplatin.	High.	Common in oncology.	Long-term follow-up of cancer survivors shows significantly elevated CAD risk.	No CAD-specific clinical trials identified.	['Haugnes HS, et al. J Clin Oncol. 2012;30(31):3873-3881. (PMID: 23008311)', 'FDA prescribing information']
60	ethambutol hydrochloride	TNF	unknown	not available	Not Verifiable	Tuberculosis.	Tuberculosis	Antitubercular agent. No cardiovascular role.	Risk of optic neuritis.	Rifampin.	Minimal.	Moderate.	No retrospective cohort studies on coronary artery disease outcomes identified.	No CAD-specific clinical trials identified.	['FDA prescribing information']
61	amphotericin b liposomal	TNF	unknown	not available	Not Verifiable	Severe fungal infections; leishmaniasis.	Infection	Antifungal. No benefit for CAD.	Risk of nephrotoxicity.	Fluconazole.	Minimal.	Moderate in hospitals.	No retrospective cohort studies on coronary artery disease outcomes identified.	No CAD-specific clinical trials identified.	['FDA prescribing information']
62	procarbazine hydrochloride	TNF	unknown	not available	Not Verifiable	Hodgkin's disease.	Cancer	Alkylating chemotherapy agent. No CAD role.	Myelosuppression and hypertensive crisis with tyramine.	Dacarbazine.	High.	Rare.	No retrospective cohort studies on coronary artery disease outcomes identified.	No CAD-specific clinical trials identified.	['FDA prescribing information']
63	troglitazone	APOE	unknown	not available	Not Verifiable	Previously approved for diabetes (withdrawn from the market).	Diabetes	PPAR-gamma agonist. While theoretically beneficial for CAD (like pioglitazone), it was withdrawn for severe safety concerns.	Severe idiosyncratic liver failure.	Pioglitazone.	High.	None.	No retrospective cohort studies on coronary artery disease outcomes identified.	No CAD-specific clinical trials identified.	['No specific reference identified']
